# VascFlux-GEO: Comparator selection and auditability in vascular transcriptome module prediction

**DOI:** 10.64898/2026.10.25.26366405

**Authors:** Lingsen You, Zisu Peng, Yujun Guo, Li Shen, Junbo Ge

## Abstract

**Background:** Mathematical coupling and comparator selection are established concerns when a transcriptome response is defined as follow-up minus baseline. We assessed whether apparent within-cohort improvement survives matched constant-follow-up and scalar-shrinkage controls, and whether specified evaluation faults are detectable in an auditable vascular transcriptome benchmark.

**Results:** Using eight frozen modules, 72 rosuvastatin pairs, 14 peripheral artery disease pairs, 20 repeated subject-held-out five-fold partitions, and 5,000 subject bootstrap draws of fixed losses, we compared 15 explicit specifications. Supporting post hoc analyses included 800 known-truth training/test simulations, annotation and input-ablation sensitivities, complete-tuning integrity checks, and an independent-source cross-sectional artery description. In GSE86216, nested follow-up ridge had lower observed repeated-CV mean absolute error than mean follow-up, 0.3280 versus 0.3405 (difference 0.0126; descriptive central 95% percentile range 0.0033–0.0224), while scalar shrinkage had lower observed error (0.3256). These ranges have no validated coverage guarantee. No full-matrix advantage was established; equivalence was not tested. In peripheral artery disease, nested ridge (0.3449) had slightly higher observed MAE than the median follow-up comparator (0.3409), and no advantage was established. Simulations illustrated how mean follow-up can outperform mean change without temporal signal, while the GSE281841 histological stenosis-grade description remained limited by anatomical imbalance, unconfirmed participant identity and an unresolved sample-count discrepancy.

**Conclusions:** These retrospective, nonconfirmatory comparisons show modestly lower observed within-cohort error than constant-follow-up controls in one cohort, without established full-matrix advantage. They do not partition prediction into mathematical, technical and biological components. Independent longitudinal validation and clinical utility remain unestablished.
