## Supplementary material for "VascFlux-GEO: Comparator selection and auditability in vascular transcriptome module prediction": Analysis code and aggregate results: dataset_registry.tsv

accession	official_series_url	platform	official_platform_url	source_cohort	source_population	tissue_or_cell_type	measurement_context	endpoint_or_contrast	source_samples	source_recorded_units	retained_samples	retained_units	unit_of_analysis	pairing_or_cluster_key	pairing_confidence	sampling_flow	treatment_and_control_definition	role	survival_censoring	source_processing	input_scale	availability_gaps	source_report_relation	matrix_url	platform_acquisition_url	current_acquisition_date_utc	matrix_acquisition_scope	matrix_acquisition_time_condition	matrix_bytes	matrix_sha256	matrix_path_used	platform_acquisition_scope	platform_acquisition_time_condition	platform_integrity_value	upstream_preprocessing_boundary	preprocessing_metadata_location	deposited_submission_date	deposited_last_update_date	last_update_date_scope	audit_evidence	use_conditions	official_use_conditions_url	citation_guidance_url	use_conditions_checked_date	license_acceptance_status
GSE86216	https://www.ncbi.nlm.nih.gov/geo/query/acc.cgi?acc=GSE86216	GPL14951	https://www.ncbi.nlm.nih.gov/geo/query/acc.cgi?acc=GPL14951	GSE86216	Stable multivessel coronary artery disease in YELLOW II; culprit-lesion PCI with staged nonculprit intervention; parent report describes 85 participants but the deposited matrix contains 72 paired identifiers	Peripheral blood mononuclear cells (PBMC)	Baseline and follow-up during rosuvastatin 40 mg/day for a source-protocol interval of 8-12 weeks; coronary-wall expression was not measured	Follow-up eight-module PBMC expression; implied change is follow-up minus baseline	144	72 sibship identifiers	144	72 baseline/follow-up pairs	Recorded subject; both visits held together in each split	sibship (sampleid) characteristic; the numeric title prefix is not the pairing key	Consistent deposited pairing labels and unique GSM use; identity not independently authenticated	72 complete deposited pairs retained; the parent-study 85 versus deposited 72 difference has no audited per-person exclusion explanation	Every retained participant has one observed regimen; baseline treatment=control is the same participant before treatment, not an independent untreated arm	Focal within-cohort PBMC temporal prediction benchmark; no independently collected longitudinal validation	Not applicable: no time-to-event outcome or survival model; unavailable paired expression records are not survival censoring	GSGX 1.9.0 compilation; listed Bioconductor packages include limma 3.28.17, lumi 2.24.0, genefilter 1.54.2, lumiHumanAll.db 1.22.0, data.table 1.9.6 and sva 3.20.0; complete ordered processing steps are not specified	Deposited processed expression values; exact normalization and transformation sequence cannot be reconstructed from matrix metadata alone	Exact individual sampling dates, clinical reasons for parent-to-matrix availability difference, and complete upstream processing sequence are unavailable for this audit; no clinical outcome or device endpoint was analyzed	Parent trial: doi:10.1016/j.jacc.2016.10.029; directly GEO-linked diabetes-focused post hoc transcriptomic report: doi:10.1038/s41598-017-07029-7; same source study, not two cohorts	https://ftp.ncbi.nlm.nih.gov/geo/series/GSE86nnn/GSE86216/matrix/GSE86216_series_matrix.txt.gz	https://ftp.ncbi.nlm.nih.gov/geo/platforms/GPL14nnn/GPL14951/soft/GPL14951_family.soft.gz	2026-10-25	Fresh complete processed series matrix; default TLS certificate verification enabled; exact downloaded bytes; frozen size and SHA-256 matched	Batch began 2026-10-25T06:14:02.189287+00:00 and ended 2026-10-25T06:15:16.168267+00:00; per-file retrieval times not recorded	16125839	4fab764134d09f459c3c27653ee4b7c12f1f8d9a2fd90bd03cff63f04daa93b6	canonical_cache/GSE86216_series_matrix.txt.gz	Fresh complete first-platform-table from official compressed family stream; complete table and module mapping equal archived table; entire family archive not downloaded or integrity-verified	Validated by report at 2026-10-25T06:15:57.560275+00:00; individual retrieval time not recorded	complete table SHA-256: 2aec2002dbe37b7e4cea7623f1f585d638a5f099dda3d8f5f2e733e0f387dda4	Inherited deposited preprocessing; raw arrays not reprocessed within folds. Training-only claims cover secondary gene/module scaling and model fitting. No end-to-end single-future-sample deployment validation.	Series matrix !Sample_data_processing rows; source context in !Series_summary, !Series_overall_design, !Sample_source_name_ch1 and !Sample_characteristics_ch1	Aug 30 2016	Oct 23 2019	Dates read from the freshly acquired matrix metadata; not an independently verified live web-page revision history	reviews/R02_clinical.md; reviews/R03_data.md; evidence/fresh_downloads.json; evidence/canonical_acquisition.json; evidence/GPL570_correction_impact.json; evidence/corrected_full_reconstruction.json	Public GEO secondary analysis under GEO policy; possible submitter rights retained; no dataset-specific license verified. Cite accession and original study.	https://www.ncbi.nlm.nih.gov/geo/info/disclaimer.html	https://www.ncbi.nlm.nih.gov/geo/info/linking.html	2026-10-25	No new license or agreement accepted; no third-party rights transferred.
GSE113873	https://www.ncbi.nlm.nih.gov/geo/query/acc.cgi?acc=GSE113873	GPL15207	https://www.ncbi.nlm.nih.gov/geo/query/acc.cgi?acc=GPL15207	GSE113873	PAD and healthy participants; gastrocnemius muscle sampling	Skeletal muscle, gastrocnemius	Healthy participants sampled once by design; PAD baseline and Final visits around a source-protocol 12-week period	Follow-up eight-module muscle expression; separately refitted temporal benchmark and within-arm descriptive follow-up-minus-baseline scores	52	38 subject identifiers: 28 PAD and 10 healthy	28	14 complete PAD pairs: 5 exercise-training and 9 usual-activity control	Recorded PAD subject; both visits held together in temporal splits and descriptive resampling	subject characteristic; phenotype, visit and treatment-group fields determine eligibility	Consistent deposited subject and treatment labels in retained pairs; identity not independently authenticated	Source 52 columns = 42 PAD plus 10 healthy; 14 PAD complete pairs (28 columns), 12 PAD baseline-only, 2 PAD final-only, 10 healthy baseline-only by design; unavailable deposited pairs are not established clinical loss to follow-up	Exercise: 12 weeks, three one-hour treadmill sessions weekly, rest as needed; GEO no exercise means continuation of usual activity; original labels retained in machine-readable analysis outputs	Separately refitted temporal stress test; no transport of statin-model parameters; same retained 14 pairs also support descriptive directions and are not a new cohort	Not applicable: no time-to-event outcome or survival model; unavailable paired expression records are not survival censoring	RMA normalization using Affymetrix Expression Console; source software version and full settings not specified	Deposited RMA processed expression values; upstream joint preprocessing inherited	Exact participant sampling dates and intervals, clinical reasons for unavailable PAD pairs, detailed clinical outcomes and representativeness of the complete-pair subset are not established by deposited metadata	doi:10.1177/1358863X20947467	https://ftp.ncbi.nlm.nih.gov/geo/series/GSE113nnn/GSE113873/matrix/GSE113873_series_matrix.txt.gz	https://www.ncbi.nlm.nih.gov/geo/query/acc.cgi?acc=GPL15207&targ=self&form=text&view=full	2026-10-25	Fresh complete processed series matrix; default TLS certificate verification enabled; exact downloaded bytes; frozen size and SHA-256 matched	Batch began 2026-10-25T06:14:02.189287+00:00 and ended 2026-10-25T06:15:16.168267+00:00; per-file retrieval times not recorded	10305765	fc1e7a8fa572f1e1da922f8d0b0d5181c4de9ee483d7809810a590b6b562dc0f	canonical_cache/GSE113873_series_matrix.txt.gz	Fresh complete official platform export/annotation file; exact bytes matched frozen length and SHA-256	Batch began 2026-10-25T06:14:02.189287+00:00 and ended 2026-10-25T06:15:16.168267+00:00; per-file retrieval times not recorded	complete file SHA-256: c2b0e23aa01202f6919131851d06bbe66a6ed2eb3b5986fa0bc67a81421702f7	Inherited deposited preprocessing; raw arrays not reprocessed within folds. Training-only claims cover secondary gene/module scaling and model fitting. No end-to-end single-future-sample deployment validation.	Series matrix !Sample_data_processing rows; source context in !Series_summary, !Series_overall_design, !Sample_source_name_ch1 and !Sample_characteristics_ch1	Apr 30 2018	Aug 16 2022	Dates read from the freshly acquired matrix metadata; not an independently verified live web-page revision history	reviews/R02_clinical.md; reviews/R03_data.md; evidence/fresh_downloads.json; evidence/canonical_acquisition.json; evidence/GPL570_correction_impact.json; evidence/corrected_full_reconstruction.json	Public GEO secondary analysis under GEO policy; possible submitter rights retained; no dataset-specific license verified. Cite accession and original study.	https://www.ncbi.nlm.nih.gov/geo/info/disclaimer.html	https://www.ncbi.nlm.nih.gov/geo/info/linking.html	2026-10-25	No new license or agreement accepted; no third-party rights transferred.
GSE43292	https://www.ncbi.nlm.nih.gov/geo/query/acc.cgi?acc=GSE43292	GPL6244	https://www.ncbi.nlm.nih.gov/geo/query/acc.cgi?acc=GPL6244	GSE43292	32 hypertensive participants undergoing carotid endarterectomy	Carotid media and neointima without adventitia; paired plaque and macroscopically intact tissue	Within-person spatial sampling; plaque Stary stage IV or higher versus macroscopically intact Stary stage I-II tissue	Eight-module plaque-minus-macroscopically-intact expression contrast	64	32 patient labels	64	32 within-person tissue pairs	Within-person tissue pair	patient characteristic and tissue label	Deposited paired patient labels; identity not independently authenticated	All 32 deposited tissue pairs retained	Spatial comparator from the same endarterectomy population; macroscopically intact tissue is not a healthy donor artery or an untreated longitudinal control	Descriptive spatial contrast only; no longitudinal prediction validation	Not applicable: no time-to-event outcome or survival model; unavailable paired expression records are not survival censoring	Affymetrix Expression Console version 1.1 with default RMA summarization	Deposited RMA summarized expression values; upstream preprocessing inherited	No longitudinal outcome, exact time-to-event data or independent healthy artery comparator in the analyzed matrix; complete deployment preprocessing not reconstructed	doi:10.1007/s12038-013-9310-2	https://ftp.ncbi.nlm.nih.gov/geo/series/GSE43nnn/GSE43292/matrix/GSE43292_series_matrix.txt.gz	https://ftp.ncbi.nlm.nih.gov/geo/platforms/GPL6nnn/GPL6244/annot/GPL6244.annot.gz	2026-10-25	Fresh complete processed series matrix; default TLS certificate verification enabled; exact downloaded bytes; frozen size and SHA-256 matched	Batch began 2026-10-25T06:14:02.189287+00:00 and ended 2026-10-25T06:15:16.168267+00:00; per-file retrieval times not recorded	7231220	9bf92c40eccbe3594f0b4550e54e81a58365ba4a2251a0d6bd7fda439a20f573	canonical_cache/GSE43292_series_matrix.txt.gz	Fresh complete official platform export/annotation file; exact bytes matched frozen length and SHA-256	Batch began 2026-10-25T06:14:02.189287+00:00 and ended 2026-10-25T06:15:16.168267+00:00; per-file retrieval times not recorded	complete file SHA-256: 99ee70f87e02c75ff1c8dc57b6c40c0482c7ef2760e004301315ac34344ac6dc	Inherited deposited preprocessing; raw arrays not reprocessed within folds. Training-only claims cover secondary gene/module scaling and model fitting. No end-to-end single-future-sample deployment validation.	Series matrix !Sample_data_processing rows; source context in !Series_summary, !Series_overall_design, !Sample_source_name_ch1 and !Sample_characteristics_ch1	Jan 04 2013	Jul 26 2018	Dates read from the freshly acquired matrix metadata; not an independently verified live web-page revision history	reviews/R02_clinical.md; reviews/R03_data.md; evidence/fresh_downloads.json; evidence/canonical_acquisition.json; evidence/GPL570_correction_impact.json; evidence/corrected_full_reconstruction.json	Public GEO secondary analysis under GEO policy; possible submitter rights retained; no dataset-specific license verified. Cite accession and original study.	https://www.ncbi.nlm.nih.gov/geo/info/disclaimer.html	https://www.ncbi.nlm.nih.gov/geo/info/linking.html	2026-10-25	No new license or agreement accepted; no third-party rights transferred.
GSE27034	https://www.ncbi.nlm.nih.gov/geo/query/acc.cgi?acc=GSE27034	GPL570	https://www.ncbi.nlm.nih.gov/geo/query/acc.cgi?acc=GPL570	GSE27034	19 PAD participants with ABI <=0.9 and 18 age/sex-matched controls with ABI >1.0, according to the source design	Peripheral blood mononuclear cells (PBMC)	One deposited PBMC sample per source case/control participant; cross-sectional disease-state comparison	Eight-module PAD-minus-control PBMC expression contrast	37	19 PAD and 18 control participant records	37	19 PAD and 18 controls	Source participant represented by one deposited sample	No longitudinal pairing; GSM/sample record with deposited disease-state label	One sample per participant inferred from source design; independent biological identity not authenticated by GSM uniqueness	All 37 source columns retained; corrected complete GPL570 annotation used	PAD versus controls without PAD; no temporal or treatment-effect comparison	Descriptive case/control context only; no longitudinal prediction validation	Not applicable: no time-to-event outcome or survival model; unavailable paired expression records are not survival censoring	Affymetrix GCOS raw-file generation and GeneSpring GX 11.0 analysis with reported RMA normalization	Deposited matrix includes negative values (review audit range -8.503811 to 9.1887455; median 0); not raw intensity or assumed uncentered log2 abundance; any additional transformation beyond reported RMA remains unresolved	Exact additional centering/transformation steps are not resolved by deposited processing text; clinical outcome and time-to-event analysis unavailable in this benchmark	doi:10.1186/2043-9113-2-6	https://ftp.ncbi.nlm.nih.gov/geo/series/GSE27nnn/GSE27034/matrix/GSE27034_series_matrix.txt.gz	https://www.ncbi.nlm.nih.gov/geo/query/acc.cgi?acc=GPL570&targ=self&form=text&view=full	2026-10-25	Fresh complete processed series matrix; default TLS certificate verification enabled; exact downloaded bytes; frozen size and SHA-256 matched	Batch began 2026-10-25T06:14:02.189287+00:00 and ended 2026-10-25T06:15:16.168267+00:00; per-file retrieval times not recorded	9641399	4be116b50ff326a536ac1cef8616be86dbde28a26b6d2ebb81a78c567696ea11	canonical_cache/GSE27034_series_matrix.txt.gz	Fresh complete official full text export correcting historical truncation; 54675 data rows and end marker versus historical 44562 rows without end marker; module-mapped probes 214 to 229; current reference outputs corrected	Acquired before structural audit 2026-10-25T06:23:07.929310+00:00; exact retrieval timestamp not recorded; initial frozen-length download attempt failed and was investigated	complete export SHA-256: d8cb8092ce1c4a5a66123f1581ac42657cf391bf971cd83df6ce576d10a0115e	Inherited deposited preprocessing; raw arrays not reprocessed within folds. Training-only claims cover secondary gene/module scaling and model fitting. No end-to-end single-future-sample deployment validation.	Series matrix !Sample_data_processing rows; source context in !Series_summary, !Series_overall_design, !Sample_source_name_ch1 and !Sample_characteristics_ch1	Feb 02 2011	Mar 25 2019	Dates read from the freshly acquired matrix metadata; not an independently verified live web-page revision history	reviews/R02_clinical.md; reviews/R03_data.md; evidence/fresh_downloads.json; evidence/canonical_acquisition.json; evidence/GPL570_correction_impact.json; evidence/corrected_full_reconstruction.json	Public GEO secondary analysis under GEO policy; possible submitter rights retained; no dataset-specific license verified. Cite accession and original study.	https://www.ncbi.nlm.nih.gov/geo/info/disclaimer.html	https://www.ncbi.nlm.nih.gov/geo/info/linking.html	2026-10-25	No new license or agreement accepted; no third-party rights transferred.
GSE281841	https://www.ncbi.nlm.nih.gov/geo/query/acc.cgi?acc=GSE281841	GPL96	https://www.ncbi.nlm.nih.gov/geo/query/acc.cgi?acc=GPL96	GSE281841	Peripheral arteries from an end-stage PAD/amputation series; low-grade arteries are not healthy control participants	Peripheral arterial specimens; multiple anatomical arteries and potentially multiple samples per recorded patient identifier	Cross-sectional histological stenosis grades: 0=no stenosis, 1=1-25%, 4=76-95%, 5=96-100%; no grade 2 or 3 columns; one unscored column	Eight-module high-histological-grade (4-5) minus low-histological-grade (0-1) expression contrast; not a validated patient clinical severity category	41	28 literal patient identifiers in matrix; source summary reports 39 samples and 27 patients, unresolved	38	26 literal identifiers: 18 contributing only high-grade and 8 only low-grade retained specimens	Literal recorded patient-identifier cluster; sample averages and bootstrap clusters conditional on source identity	Literal source/title patient identifier; exact source-title agreement required; differently prefixed strings not automatically merged	Recorded identifier agreement only; distinct-person independence not independently confirmed and no provider crosswalk obtained	41 columns/28 identifiers -> remove one unscored column -> 40 columns/27 identifiers -> remove two columns from one mixed-grade identifier -> 38 columns/26 identifiers; retained specimens 28 high and 10 low	High versus low histological grade of sampled arteries within an amputation source population; not therapy, progression, healthy-control or survival comparison	Post hoc independent-source descriptive context only; four artery/prefix restrictions reuse identifiers and are not independent replications	Not applicable: no time-to-event outcome or survival model; unavailable paired expression records are not survival censoring	Partek Genomics Suite with Affymetrix default settings and RMA; processed grade-comparison expression files exported	Deposited RMA processed expression values; additional full-series secondary z-scoring used for descriptive module scores	Unresolved 41/39 sample and 28/27 identifier source discrepancy; no independently confirmed person-level crosswalk; sparse anatomy/segment information and unverified technical prefixes; no validated patient clinical severity, longitudinal outcomes or robust confounding adjustment	doi:10.1016/j.jvssci.2025.100394	https://ftp.ncbi.nlm.nih.gov/geo/series/GSE281nnn/GSE281841/matrix/GSE281841_series_matrix.txt.gz	https://ftp.ncbi.nlm.nih.gov/geo/platforms/GPLnnn/GPL96/soft/GPL96_family.soft.gz	2026-10-25	Fresh complete processed series matrix; default TLS certificate verification enabled; exact downloaded bytes; frozen size and SHA-256 matched	Batch began 2026-10-25T06:14:02.189287+00:00 and ended 2026-10-25T06:15:16.168267+00:00; per-file retrieval times not recorded	5060229	b8dc49901661783d3ef2e492c00faae55ce993da4ab686eaff04bf21a9a28fdc	canonical_cache/GSE281841_series_matrix.txt.gz	Fresh complete first-platform-table from official compressed family stream; complete table and module mapping equal archived table; entire family archive not downloaded or integrity-verified	Validated by report at 2026-10-25T06:15:57.560275+00:00; individual retrieval time not recorded	complete table SHA-256: c5108fc0cadec6151501cac29fe0d02b38fa0361eaeeb9eb5f3bffc92ff17885	Inherited deposited preprocessing; raw arrays not reprocessed within folds. Training-only claims cover secondary gene/module scaling and model fitting. No end-to-end single-future-sample deployment validation.	Series matrix !Sample_data_processing rows; source context in !Series_summary, !Series_overall_design, !Sample_source_name_ch1 and !Sample_characteristics_ch1	Nov 13 2024	Feb 25 2026	Dates read from the freshly acquired matrix metadata; not an independently verified live web-page revision history	reviews/R02_clinical.md; reviews/R03_data.md; evidence/fresh_downloads.json; evidence/canonical_acquisition.json; evidence/GPL570_correction_impact.json; evidence/corrected_full_reconstruction.json	Public GEO secondary analysis under GEO policy; possible submitter rights retained; no dataset-specific license verified. Cite accession and original study.	https://www.ncbi.nlm.nih.gov/geo/info/disclaimer.html	https://www.ncbi.nlm.nih.gov/geo/info/linking.html	2026-10-25	No new license or agreement accepted; no third-party rights transferred.
