## Supplementary material for "VascFlux-GEO: Comparator selection and auditability in vascular transcriptome module prediction": Analysis code and aggregate results: data_sources.tsv

accession	platform	role	matrix_url	platform_url
GSE86216	GPL14951	PBMC stable-CAD rosuvastatin temporal benchmark; within-person baseline/follow-up	https://ftp.ncbi.nlm.nih.gov/geo/series/GSE86nnn/GSE86216/matrix/GSE86216_series_matrix.txt.gz	https://ftp.ncbi.nlm.nih.gov/geo/platforms/GPL14nnn/GPL14951/soft/GPL14951_family.soft.gz
GSE113873	GPL15207	PAD gastrocnemius temporal benchmark; exercise versus usual activity; healthy single-visit controls not in prediction	https://ftp.ncbi.nlm.nih.gov/geo/series/GSE113nnn/GSE113873/matrix/GSE113873_series_matrix.txt.gz	https://www.ncbi.nlm.nih.gov/geo/query/acc.cgi?acc=GPL15207&targ=self&form=text&view=full
GSE43292	GPL6244	within-person carotid plaque versus relatively intact tissue; descriptive comparison	https://ftp.ncbi.nlm.nih.gov/geo/series/GSE43nnn/GSE43292/matrix/GSE43292_series_matrix.txt.gz	https://ftp.ncbi.nlm.nih.gov/geo/platforms/GPL6nnn/GPL6244/annot/GPL6244.annot.gz
GSE27034	GPL570	PAD versus control PBMC; descriptive comparison using corrected complete GPL570 annotation	https://ftp.ncbi.nlm.nih.gov/geo/series/GSE27nnn/GSE27034/matrix/GSE27034_series_matrix.txt.gz	https://www.ncbi.nlm.nih.gov/geo/query/acc.cgi?acc=GPL570&targ=self&form=text&view=full
GSE281841	GPL96	end-stage PAD artery histological-grade description clustered by literal patient identifiers; independence not externally verified	https://ftp.ncbi.nlm.nih.gov/geo/series/GSE281nnn/GSE281841/matrix/GSE281841_series_matrix.txt.gz	https://ftp.ncbi.nlm.nih.gov/geo/platforms/GPLnnn/GPL96/soft/GPL96_family.soft.gz
