## Supplementary material for "VascFlux-GEO: Comparator selection and auditability in vascular transcriptome module prediction": Analysis code and aggregate results: module_provenance.tsv

module	gene_symbols	provenance_status
endothelial_activation	PECAM1,VWF,ENG,KDR,NOS3,EDNRB,RAMP2,KLF2,KLF4,ICAM1,VCAM1,SELE,SELP	frozen benchmark curated list; retained before revised outcomes; not reselected from revised results
smooth_muscle_contractile	ACTA2,TAGLN,CNN1,MYH11,CALD1,DES,TPM2,LMOD1,MYLK	frozen benchmark curated list; retained before revised outcomes; not reselected from revised results
inflammation	IL1B,TNF,NFKB1,NFKBIA,CCL2,CCL5,CXCL8,CXCL10,NLRP3,TLR4,ICAM1,VCAM1,CSF1R,ITGAM	frozen benchmark curated list; retained before revised outcomes; not reselected from revised results
extracellular_matrix	COL1A1,COL3A1,COL4A1,FN1,MMP2,MMP9,TIMP1,LUM,DCN,SPARC,ELN	frozen benchmark curated list; retained before revised outcomes; not reselected from revised results
coagulation_thrombosis	F3,F5,F7,FGA,FGB,FGG,SERPINE1,THBS1,VWF,PF4,PPBP,PLAU	frozen benchmark curated list; retained before revised outcomes; not reselected from revised results
lipid_handling	APOE,APOB,LDLR,ABCA1,ABCG1,LPL,CD36,SREBF2,HMGCR,MSR1,LIPA	frozen benchmark curated list; retained before revised outcomes; not reselected from revised results
oxidative_stress	NQO1,HMOX1,SOD1,SOD2,GPX1,TXN,GCLC,GCLM,PRDX1	frozen benchmark curated list; retained before revised outcomes; not reselected from revised results
hypoxia_glycolysis	HIF1A,VEGFA,EGLN1,CA9,LDHA,PGK1,ENO1,ALDOA	frozen benchmark curated list; retained before revised outcomes; not reselected from revised results
