## Supplementary material for "VascFlux-GEO: Comparator selection and auditability in vascular transcriptome module prediction": Analysis code and aggregate results: permutation_pooled_mae.csv

repetition	pooled_oof_mae	estimand
1	0.4338109593355095	complete 5-fold pooled subject-held-out OOF module MAE
2	0.41342234554200663	complete 5-fold pooled subject-held-out OOF module MAE
3	0.41858456502111197	complete 5-fold pooled subject-held-out OOF module MAE
4	0.42816586654006383	complete 5-fold pooled subject-held-out OOF module MAE
5	0.4176066290340132	complete 5-fold pooled subject-held-out OOF module MAE
6	0.4361728493697161	complete 5-fold pooled subject-held-out OOF module MAE
7	0.43271928665114046	complete 5-fold pooled subject-held-out OOF module MAE
8	0.4182129992438672	complete 5-fold pooled subject-held-out OOF module MAE
9	0.40499389124043994	complete 5-fold pooled subject-held-out OOF module MAE
10	0.4246879255276852	complete 5-fold pooled subject-held-out OOF module MAE
11	0.4163186280713817	complete 5-fold pooled subject-held-out OOF module MAE
12	0.4101434405083675	complete 5-fold pooled subject-held-out OOF module MAE
13	0.43144589234271735	complete 5-fold pooled subject-held-out OOF module MAE
14	0.4070039145476189	complete 5-fold pooled subject-held-out OOF module MAE
15	0.41634805005938946	complete 5-fold pooled subject-held-out OOF module MAE
16	0.4097130568727619	complete 5-fold pooled subject-held-out OOF module MAE
17	0.40980247288339	complete 5-fold pooled subject-held-out OOF module MAE
18	0.42631372798393513	complete 5-fold pooled subject-held-out OOF module MAE
19	0.41680919422267687	complete 5-fold pooled subject-held-out OOF module MAE
20	0.4069612450064461	complete 5-fold pooled subject-held-out OOF module MAE
21	0.4181761371651267	complete 5-fold pooled subject-held-out OOF module MAE
22	0.4202171840970173	complete 5-fold pooled subject-held-out OOF module MAE
23	0.4287850851361252	complete 5-fold pooled subject-held-out OOF module MAE
24	0.4131936434857544	complete 5-fold pooled subject-held-out OOF module MAE
25	0.4250087977986186	complete 5-fold pooled subject-held-out OOF module MAE
26	0.40417641841972407	complete 5-fold pooled subject-held-out OOF module MAE
27	0.4113630666609283	complete 5-fold pooled subject-held-out OOF module MAE
28	0.4158932680952657	complete 5-fold pooled subject-held-out OOF module MAE
29	0.42230044183816395	complete 5-fold pooled subject-held-out OOF module MAE
30	0.416831004406682	complete 5-fold pooled subject-held-out OOF module MAE
31	0.41685926293389614	complete 5-fold pooled subject-held-out OOF module MAE
32	0.42007508845363994	complete 5-fold pooled subject-held-out OOF module MAE
33	0.42237772990201705	complete 5-fold pooled subject-held-out OOF module MAE
34	0.4271040251670412	complete 5-fold pooled subject-held-out OOF module MAE
35	0.397448329365795	complete 5-fold pooled subject-held-out OOF module MAE
36	0.4236851078771034	complete 5-fold pooled subject-held-out OOF module MAE
37	0.4269838094774347	complete 5-fold pooled subject-held-out OOF module MAE
38	0.4075027160271098	complete 5-fold pooled subject-held-out OOF module MAE
39	0.40753364747155113	complete 5-fold pooled subject-held-out OOF module MAE
40	0.41523464308961755	complete 5-fold pooled subject-held-out OOF module MAE
41	0.4235705890135814	complete 5-fold pooled subject-held-out OOF module MAE
42	0.41185011578872194	complete 5-fold pooled subject-held-out OOF module MAE
43	0.420294777580117	complete 5-fold pooled subject-held-out OOF module MAE
44	0.40598066132127103	complete 5-fold pooled subject-held-out OOF module MAE
45	0.4233549829446789	complete 5-fold pooled subject-held-out OOF module MAE
46	0.40855308144366387	complete 5-fold pooled subject-held-out OOF module MAE
47	0.4243755582119762	complete 5-fold pooled subject-held-out OOF module MAE
48	0.41429271312075977	complete 5-fold pooled subject-held-out OOF module MAE
49	0.42532206019614105	complete 5-fold pooled subject-held-out OOF module MAE
50	0.41363475594697346	complete 5-fold pooled subject-held-out OOF module MAE
51	0.4085621414191682	complete 5-fold pooled subject-held-out OOF module MAE
52	0.39977262648081957	complete 5-fold pooled subject-held-out OOF module MAE
53	0.4107732314310757	complete 5-fold pooled subject-held-out OOF module MAE
54	0.4209522538263024	complete 5-fold pooled subject-held-out OOF module MAE
55	0.42330240440821076	complete 5-fold pooled subject-held-out OOF module MAE
56	0.41367111192704165	complete 5-fold pooled subject-held-out OOF module MAE
57	0.41936802571821996	complete 5-fold pooled subject-held-out OOF module MAE
58	0.4206773494453284	complete 5-fold pooled subject-held-out OOF module MAE
59	0.4157368195178338	complete 5-fold pooled subject-held-out OOF module MAE
60	0.4379229022175651	complete 5-fold pooled subject-held-out OOF module MAE
61	0.4150642202714128	complete 5-fold pooled subject-held-out OOF module MAE
62	0.4226057677407822	complete 5-fold pooled subject-held-out OOF module MAE
63	0.4238842593559169	complete 5-fold pooled subject-held-out OOF module MAE
64	0.4080120436419141	complete 5-fold pooled subject-held-out OOF module MAE
65	0.4105539643414495	complete 5-fold pooled subject-held-out OOF module MAE
66	0.41883979043009184	complete 5-fold pooled subject-held-out OOF module MAE
67	0.41931752099130915	complete 5-fold pooled subject-held-out OOF module MAE
68	0.4215785782109665	complete 5-fold pooled subject-held-out OOF module MAE
69	0.4168265892174903	complete 5-fold pooled subject-held-out OOF module MAE
70	0.40022397219739747	complete 5-fold pooled subject-held-out OOF module MAE
71	0.4155358598740647	complete 5-fold pooled subject-held-out OOF module MAE
72	0.42014767403076775	complete 5-fold pooled subject-held-out OOF module MAE
73	0.4270285306536475	complete 5-fold pooled subject-held-out OOF module MAE
74	0.41518328882897887	complete 5-fold pooled subject-held-out OOF module MAE
75	0.39859147760327196	complete 5-fold pooled subject-held-out OOF module MAE
76	0.4220772927027323	complete 5-fold pooled subject-held-out OOF module MAE
77	0.4317024900900178	complete 5-fold pooled subject-held-out OOF module MAE
78	0.4167248423040785	complete 5-fold pooled subject-held-out OOF module MAE
79	0.41462892092421966	complete 5-fold pooled subject-held-out OOF module MAE
80	0.4314544267183919	complete 5-fold pooled subject-held-out OOF module MAE
81	0.4157733584280039	complete 5-fold pooled subject-held-out OOF module MAE
82	0.4010983022299751	complete 5-fold pooled subject-held-out OOF module MAE
83	0.40883280558680923	complete 5-fold pooled subject-held-out OOF module MAE
84	0.42340598673847357	complete 5-fold pooled subject-held-out OOF module MAE
85	0.40727335342707505	complete 5-fold pooled subject-held-out OOF module MAE
86	0.4172521592838836	complete 5-fold pooled subject-held-out OOF module MAE
87	0.41749717204876613	complete 5-fold pooled subject-held-out OOF module MAE
88	0.41244322330445043	complete 5-fold pooled subject-held-out OOF module MAE
89	0.4172497567525939	complete 5-fold pooled subject-held-out OOF module MAE
90	0.41787849332978655	complete 5-fold pooled subject-held-out OOF module MAE
91	0.41486123917539025	complete 5-fold pooled subject-held-out OOF module MAE
92	0.4220999937685553	complete 5-fold pooled subject-held-out OOF module MAE
93	0.4133343451229212	complete 5-fold pooled subject-held-out OOF module MAE
94	0.4181194402465439	complete 5-fold pooled subject-held-out OOF module MAE
95	0.41048846220693985	complete 5-fold pooled subject-held-out OOF module MAE
96	0.4147579377798372	complete 5-fold pooled subject-held-out OOF module MAE
97	0.4353819236261882	complete 5-fold pooled subject-held-out OOF module MAE
98	0.42474846916520115	complete 5-fold pooled subject-held-out OOF module MAE
99	0.42577804907865924	complete 5-fold pooled subject-held-out OOF module MAE
100	0.4091867374997427	complete 5-fold pooled subject-held-out OOF module MAE
101	0.4274354518432966	complete 5-fold pooled subject-held-out OOF module MAE
102	0.42502389205110724	complete 5-fold pooled subject-held-out OOF module MAE
103	0.4263112950432001	complete 5-fold pooled subject-held-out OOF module MAE
104	0.42857038044780826	complete 5-fold pooled subject-held-out OOF module MAE
105	0.4265793054362274	complete 5-fold pooled subject-held-out OOF module MAE
106	0.4156278543820233	complete 5-fold pooled subject-held-out OOF module MAE
107	0.4258880827867788	complete 5-fold pooled subject-held-out OOF module MAE
108	0.4242612601123389	complete 5-fold pooled subject-held-out OOF module MAE
109	0.42882980573923934	complete 5-fold pooled subject-held-out OOF module MAE
110	0.41635530333621074	complete 5-fold pooled subject-held-out OOF module MAE
111	0.41188842269105713	complete 5-fold pooled subject-held-out OOF module MAE
112	0.41081387748882076	complete 5-fold pooled subject-held-out OOF module MAE
113	0.43031471310961067	complete 5-fold pooled subject-held-out OOF module MAE
114	0.4079467420688675	complete 5-fold pooled subject-held-out OOF module MAE
115	0.4132409200599678	complete 5-fold pooled subject-held-out OOF module MAE
116	0.41953344499553624	complete 5-fold pooled subject-held-out OOF module MAE
117	0.40965739943879587	complete 5-fold pooled subject-held-out OOF module MAE
118	0.41428547503693636	complete 5-fold pooled subject-held-out OOF module MAE
119	0.414039977482344	complete 5-fold pooled subject-held-out OOF module MAE
120	0.40419179932389265	complete 5-fold pooled subject-held-out OOF module MAE
121	0.41259500177095454	complete 5-fold pooled subject-held-out OOF module MAE
122	0.4173311337192564	complete 5-fold pooled subject-held-out OOF module MAE
123	0.4145491186534261	complete 5-fold pooled subject-held-out OOF module MAE
124	0.4123512315343512	complete 5-fold pooled subject-held-out OOF module MAE
125	0.4277376138407826	complete 5-fold pooled subject-held-out OOF module MAE
126	0.41442757780171097	complete 5-fold pooled subject-held-out OOF module MAE
127	0.4137965059607849	complete 5-fold pooled subject-held-out OOF module MAE
128	0.43182237071926466	complete 5-fold pooled subject-held-out OOF module MAE
129	0.40476286194029254	complete 5-fold pooled subject-held-out OOF module MAE
130	0.41182862510259916	complete 5-fold pooled subject-held-out OOF module MAE
131	0.40375706773257386	complete 5-fold pooled subject-held-out OOF module MAE
132	0.4222251127165778	complete 5-fold pooled subject-held-out OOF module MAE
133	0.42548443795261454	complete 5-fold pooled subject-held-out OOF module MAE
134	0.4140591290067055	complete 5-fold pooled subject-held-out OOF module MAE
135	0.4104361563330604	complete 5-fold pooled subject-held-out OOF module MAE
136	0.40512380035284545	complete 5-fold pooled subject-held-out OOF module MAE
137	0.4120209861822798	complete 5-fold pooled subject-held-out OOF module MAE
138	0.4151920074298057	complete 5-fold pooled subject-held-out OOF module MAE
139	0.4328743580703307	complete 5-fold pooled subject-held-out OOF module MAE
140	0.42344532119356804	complete 5-fold pooled subject-held-out OOF module MAE
141	0.426008937152385	complete 5-fold pooled subject-held-out OOF module MAE
142	0.415543382079186	complete 5-fold pooled subject-held-out OOF module MAE
143	0.3963155556302087	complete 5-fold pooled subject-held-out OOF module MAE
144	0.40981441982339906	complete 5-fold pooled subject-held-out OOF module MAE
145	0.4072805522072197	complete 5-fold pooled subject-held-out OOF module MAE
146	0.4181796416961536	complete 5-fold pooled subject-held-out OOF module MAE
147	0.41317388988885	complete 5-fold pooled subject-held-out OOF module MAE
148	0.41653889683002654	complete 5-fold pooled subject-held-out OOF module MAE
149	0.40368722591901385	complete 5-fold pooled subject-held-out OOF module MAE
150	0.4195463937955189	complete 5-fold pooled subject-held-out OOF module MAE
151	0.44482571100378376	complete 5-fold pooled subject-held-out OOF module MAE
152	0.41494322016426555	complete 5-fold pooled subject-held-out OOF module MAE
153	0.419005492877335	complete 5-fold pooled subject-held-out OOF module MAE
154	0.4121281426488987	complete 5-fold pooled subject-held-out OOF module MAE
155	0.4256725706198288	complete 5-fold pooled subject-held-out OOF module MAE
156	0.41925079006269045	complete 5-fold pooled subject-held-out OOF module MAE
157	0.3862807921528667	complete 5-fold pooled subject-held-out OOF module MAE
158	0.4183277842765922	complete 5-fold pooled subject-held-out OOF module MAE
159	0.4138365577094757	complete 5-fold pooled subject-held-out OOF module MAE
160	0.41379236539471936	complete 5-fold pooled subject-held-out OOF module MAE
161	0.4105260046092375	complete 5-fold pooled subject-held-out OOF module MAE
162	0.42407820486117576	complete 5-fold pooled subject-held-out OOF module MAE
163	0.40960391713737837	complete 5-fold pooled subject-held-out OOF module MAE
164	0.41072799512121927	complete 5-fold pooled subject-held-out OOF module MAE
165	0.4184152107417398	complete 5-fold pooled subject-held-out OOF module MAE
166	0.4117264819938121	complete 5-fold pooled subject-held-out OOF module MAE
167	0.4315774041443798	complete 5-fold pooled subject-held-out OOF module MAE
168	0.42622411484138195	complete 5-fold pooled subject-held-out OOF module MAE
169	0.4259836921676623	complete 5-fold pooled subject-held-out OOF module MAE
170	0.41886194834303486	complete 5-fold pooled subject-held-out OOF module MAE
171	0.4242167927061133	complete 5-fold pooled subject-held-out OOF module MAE
172	0.409943852738354	complete 5-fold pooled subject-held-out OOF module MAE
173	0.4176546118263448	complete 5-fold pooled subject-held-out OOF module MAE
174	0.42505656837316647	complete 5-fold pooled subject-held-out OOF module MAE
175	0.42524199490445114	complete 5-fold pooled subject-held-out OOF module MAE
176	0.4191917834732928	complete 5-fold pooled subject-held-out OOF module MAE
177	0.41580822877942825	complete 5-fold pooled subject-held-out OOF module MAE
178	0.4156027697154971	complete 5-fold pooled subject-held-out OOF module MAE
179	0.4171463787472252	complete 5-fold pooled subject-held-out OOF module MAE
180	0.426859370525486	complete 5-fold pooled subject-held-out OOF module MAE
181	0.42825645104842713	complete 5-fold pooled subject-held-out OOF module MAE
182	0.413010189214851	complete 5-fold pooled subject-held-out OOF module MAE
183	0.4150753646428897	complete 5-fold pooled subject-held-out OOF module MAE
184	0.40398385061922576	complete 5-fold pooled subject-held-out OOF module MAE
185	0.4159741495143472	complete 5-fold pooled subject-held-out OOF module MAE
186	0.4222270233135853	complete 5-fold pooled subject-held-out OOF module MAE
187	0.4188307643093159	complete 5-fold pooled subject-held-out OOF module MAE
188	0.4276789905397352	complete 5-fold pooled subject-held-out OOF module MAE
189	0.4222364819452486	complete 5-fold pooled subject-held-out OOF module MAE
190	0.4040293778237416	complete 5-fold pooled subject-held-out OOF module MAE
191	0.42293715752343924	complete 5-fold pooled subject-held-out OOF module MAE
192	0.4458060115985001	complete 5-fold pooled subject-held-out OOF module MAE
193	0.4176752957203164	complete 5-fold pooled subject-held-out OOF module MAE
194	0.42836409150809696	complete 5-fold pooled subject-held-out OOF module MAE
195	0.4124483389809878	complete 5-fold pooled subject-held-out OOF module MAE
196	0.41569743747379717	complete 5-fold pooled subject-held-out OOF module MAE
197	0.4333554087093059	complete 5-fold pooled subject-held-out OOF module MAE
198	0.4284596905554664	complete 5-fold pooled subject-held-out OOF module MAE
199	0.41070681763041095	complete 5-fold pooled subject-held-out OOF module MAE
200	0.41354422546367187	complete 5-fold pooled subject-held-out OOF module MAE
