## Supplementary material for "VascFlux-GEO: Comparator selection and auditability in vascular transcriptome module prediction": Analysis code and aggregate results: conditional_subject_intervals.csv

cohort	method	comparator	estimand	estimate	conditional_ci95_low	conditional_ci95_high	n_subjects	n_repeats	bootstrap_draws
GSE86216	mean_delta		subject_mean_repeated_OOF_MAE	0.38619806236948295	0.36102128218025853	0.4119039656780923	72	20	5000
GSE86216	mean_delta	mean_followup	comparator_MAE_minus_method_MAE	-0.04567057023255996	-0.0740521378205611	-0.017214410571607035	72	20	5000
GSE86216	mean_delta	group_mean_followup	comparator_MAE_minus_method_MAE	-0.04567057023255996	-0.0740521378205611	-0.017214410571607035	72	20	5000
GSE86216	mean_followup		subject_mean_repeated_OOF_MAE	0.34052749213692307	0.31356224325230025	0.3699312350591634	72	20	5000
GSE86216	mean_followup	mean_delta	comparator_MAE_minus_method_MAE	0.04567057023255996	0.017214410571607008	0.07405213782056107	72	20	5000
GSE86216	mean_followup	group_mean_followup	comparator_MAE_minus_method_MAE	0.0	0.0	0.0	72	20	5000
GSE86216	persistence		subject_mean_repeated_OOF_MAE	0.3802499059707368	0.3551854254179554	0.4059252193827086	72	20	5000
GSE86216	persistence	mean_delta	comparator_MAE_minus_method_MAE	0.005948156398746202	0.0017789365028744706	0.010174477490085269	72	20	5000
GSE86216	persistence	mean_followup	comparator_MAE_minus_method_MAE	-0.039722413833813745	-0.06816259776341928	-0.010778345965593551	72	20	5000
GSE86216	persistence	group_mean_followup	comparator_MAE_minus_method_MAE	-0.039722413833813745	-0.06816259776341928	-0.010778345965593551	72	20	5000
GSE86216	group_mean_delta		subject_mean_repeated_OOF_MAE	0.38619806236948295	0.36102128218025853	0.4119039656780923	72	20	5000
GSE86216	group_mean_delta	mean_delta	comparator_MAE_minus_method_MAE	0.0	0.0	0.0	72	20	5000
GSE86216	group_mean_delta	mean_followup	comparator_MAE_minus_method_MAE	-0.04567057023255996	-0.0740521378205611	-0.017214410571607035	72	20	5000
GSE86216	group_mean_delta	group_mean_followup	comparator_MAE_minus_method_MAE	-0.04567057023255996	-0.0740521378205611	-0.017214410571607035	72	20	5000
GSE86216	group_mean_followup		subject_mean_repeated_OOF_MAE	0.34052749213692307	0.31356224325230025	0.3699312350591634	72	20	5000
GSE86216	group_mean_followup	mean_delta	comparator_MAE_minus_method_MAE	0.04567057023255996	0.017214410571607008	0.07405213782056107	72	20	5000
GSE86216	group_mean_followup	mean_followup	comparator_MAE_minus_method_MAE	0.0	0.0	0.0	72	20	5000
GSE86216	delta_ridge_fixed_0.01		subject_mean_repeated_OOF_MAE	0.336481300762432	0.31603595864001144	0.3575249277208313	72	20	5000
GSE86216	delta_ridge_fixed_0.01	mean_delta	comparator_MAE_minus_method_MAE	0.049716761607051026	0.02975924408017364	0.07023730617609247	72	20	5000
GSE86216	delta_ridge_fixed_0.01	mean_followup	comparator_MAE_minus_method_MAE	0.004046191374491074	-0.013995732886378719	0.022203821356315438	72	20	5000
GSE86216	delta_ridge_fixed_0.01	group_mean_followup	comparator_MAE_minus_method_MAE	0.004046191374491074	-0.013995732886378719	0.022203821356315438	72	20	5000
GSE86216	followup_ridge_fixed_0.01		subject_mean_repeated_OOF_MAE	0.33648810638240517	0.3160502875185686	0.3575400961097005	72	20	5000
GSE86216	followup_ridge_fixed_0.01	mean_delta	comparator_MAE_minus_method_MAE	0.04970995598707782	0.029736166607648287	0.07025909717182922	72	20	5000
GSE86216	followup_ridge_fixed_0.01	mean_followup	comparator_MAE_minus_method_MAE	0.004039385754517872	-0.013975953676083867	0.022197284898304744	72	20	5000
GSE86216	followup_ridge_fixed_0.01	group_mean_followup	comparator_MAE_minus_method_MAE	0.004039385754517872	-0.013975953676083867	0.022197284898304744	72	20	5000
GSE86216	delta_ridge_nested		subject_mean_repeated_OOF_MAE	0.3308211708161287	0.3094869594802444	0.3533433326139642	72	20	5000
GSE86216	delta_ridge_nested	mean_delta	comparator_MAE_minus_method_MAE	0.05537689155335427	0.037629290382320345	0.07325010589107703	72	20	5000
GSE86216	delta_ridge_nested	mean_followup	comparator_MAE_minus_method_MAE	0.009706321320794332	-0.009069930392851559	0.028994642394252597	72	20	5000
GSE86216	delta_ridge_nested	group_mean_followup	comparator_MAE_minus_method_MAE	0.009706321320794332	-0.009069930392851559	0.028994642394252597	72	20	5000
GSE86216	followup_ridge_nested		subject_mean_repeated_OOF_MAE	0.32797516024102663	0.3048112830798291	0.352701378722299	72	20	5000
GSE86216	followup_ridge_nested	mean_delta	comparator_MAE_minus_method_MAE	0.05822290212845638	0.034344651106828446	0.08282268414924741	72	20	5000
GSE86216	followup_ridge_nested	mean_followup	comparator_MAE_minus_method_MAE	0.012552331895896432	0.003281691339728028	0.022412566694674174	72	20	5000
GSE86216	followup_ridge_nested	group_mean_followup	comparator_MAE_minus_method_MAE	0.012552331895896432	0.003281691339728028	0.022412566694674174	72	20	5000
GSE86216	pca2_followup_nested		subject_mean_repeated_OOF_MAE	0.33037929034466945	0.3057296095288853	0.35658740914808534	72	20	5000
GSE86216	pca2_followup_nested	mean_delta	comparator_MAE_minus_method_MAE	0.05581877202481356	0.030469694321457616	0.0814479128143691	72	20	5000
GSE86216	pca2_followup_nested	mean_followup	comparator_MAE_minus_method_MAE	0.010148201792253604	0.0008226680037009682	0.02074732736288651	72	20	5000
GSE86216	pca2_followup_nested	group_mean_followup	comparator_MAE_minus_method_MAE	0.010148201792253604	0.0008226680037009682	0.02074732736288651	72	20	5000
GSE86216	shrunken_state_followup_nested		subject_mean_repeated_OOF_MAE	0.32555097162073626	0.301474478405018	0.35122164445692206	72	20	5000
GSE86216	shrunken_state_followup_nested	mean_delta	comparator_MAE_minus_method_MAE	0.06064709074874673	0.03970909911433059	0.08197166837709137	72	20	5000
GSE86216	shrunken_state_followup_nested	mean_followup	comparator_MAE_minus_method_MAE	0.014976520516186784	0.004582212959297413	0.025562881313526357	72	20	5000
GSE86216	shrunken_state_followup_nested	group_mean_followup	comparator_MAE_minus_method_MAE	0.014976520516186784	0.004582212959297413	0.025562881313526357	72	20	5000
GSE113873	mean_delta		subject_mean_repeated_OOF_MAE	0.6328583603632477	0.352569442419759	1.062420986912341	14	20	5000
GSE113873	mean_delta	mean_followup	comparator_MAE_minus_method_MAE	-0.2876135117343064	-0.6793866188141833	-0.059809819818564494	14	20	5000
GSE113873	mean_delta	group_mean_followup	comparator_MAE_minus_method_MAE	-0.2540425247566248	-0.6262735554537849	-0.033924027902429994	14	20	5000
GSE113873	mean_followup		subject_mean_repeated_OOF_MAE	0.34524484862894134	0.27106853967632133	0.4324191547931667	14	20	5000
GSE113873	mean_followup	mean_delta	comparator_MAE_minus_method_MAE	0.2876135117343064	0.05980981981856449	0.679386618814183	14	20	5000
GSE113873	mean_followup	group_mean_followup	comparator_MAE_minus_method_MAE	0.03357098697768152	0.007531699472434639	0.0626212696726958	14	20	5000
GSE113873	persistence		subject_mean_repeated_OOF_MAE	0.578313929822928	0.31428431158734105	0.9943835033959743	14	20	5000
GSE113873	persistence	mean_delta	comparator_MAE_minus_method_MAE	0.05454443054031973	0.010788551714780756	0.0973186808987004	14	20	5000
GSE113873	persistence	mean_followup	comparator_MAE_minus_method_MAE	-0.2330690811939866	-0.6195009653588103	-0.011439780039327174	14	20	5000
GSE113873	persistence	group_mean_followup	comparator_MAE_minus_method_MAE	-0.1994980942163051	-0.5640786459510845	0.010150984721210824	14	20	5000
GSE113873	group_mean_delta		subject_mean_repeated_OOF_MAE	0.6759444579285885	0.35992111849610636	1.120268768179153	14	20	5000
GSE113873	group_mean_delta	mean_delta	comparator_MAE_minus_method_MAE	-0.04308609756534066	-0.13147830336689828	0.03340928630376037	14	20	5000
GSE113873	group_mean_delta	mean_followup	comparator_MAE_minus_method_MAE	-0.33069960929964687	-0.7311154518622003	-0.07156548773964627	14	20	5000
GSE113873	group_mean_delta	group_mean_followup	comparator_MAE_minus_method_MAE	-0.29712862232196546	-0.6715540148333429	-0.057500045987277336	14	20	5000
GSE113873	group_mean_followup		subject_mean_repeated_OOF_MAE	0.3788158356066229	0.2885942943816355	0.4814587017027656	14	20	5000
GSE113873	group_mean_followup	mean_delta	comparator_MAE_minus_method_MAE	0.2540425247566248	0.03392402790242999	0.6262735554537848	14	20	5000
GSE113873	group_mean_followup	mean_followup	comparator_MAE_minus_method_MAE	-0.03357098697768152	-0.0626212696726958	-0.007531699472434645	14	20	5000
GSE113873	delta_ridge_fixed_0.01		subject_mean_repeated_OOF_MAE	1.0811690732146386	0.620112282185196	1.8660124571246248	14	20	5000
GSE113873	delta_ridge_fixed_0.01	mean_delta	comparator_MAE_minus_method_MAE	-0.4483107128513909	-0.832828905451457	-0.19532268961190155	14	20	5000
GSE113873	delta_ridge_fixed_0.01	mean_followup	comparator_MAE_minus_method_MAE	-0.7359242245856973	-1.4984648403355025	-0.2977670058344059	14	20	5000
GSE113873	delta_ridge_fixed_0.01	group_mean_followup	comparator_MAE_minus_method_MAE	-0.7023532376080157	-1.4481811540186436	-0.2729061131305352	14	20	5000
GSE113873	followup_ridge_fixed_0.01		subject_mean_repeated_OOF_MAE	1.0763981369548588	0.6185930474248627	1.853936084310863	14	20	5000
GSE113873	followup_ridge_fixed_0.01	mean_delta	comparator_MAE_minus_method_MAE	-0.4435397765916112	-0.8216670160577231	-0.19250982501468303	14	20	5000
GSE113873	followup_ridge_fixed_0.01	mean_followup	comparator_MAE_minus_method_MAE	-0.7311532883259176	-1.4868749474035148	-0.2957946541425564	14	20	5000
GSE113873	followup_ridge_fixed_0.01	group_mean_followup	comparator_MAE_minus_method_MAE	-0.6975823013482358	-1.436989281954963	-0.27087348431540426	14	20	5000
GSE113873	delta_ridge_nested		subject_mean_repeated_OOF_MAE	0.57686683943756	0.31727274358366353	0.9709667284856079	14	20	5000
GSE113873	delta_ridge_nested	mean_delta	comparator_MAE_minus_method_MAE	0.055991520925687766	0.024667807512070573	0.09359911381983123	14	20	5000
GSE113873	delta_ridge_nested	mean_followup	comparator_MAE_minus_method_MAE	-0.23162199080861862	-0.5910148664753535	-0.025824020800590163	14	20	5000
GSE113873	delta_ridge_nested	group_mean_followup	comparator_MAE_minus_method_MAE	-0.19805100383093713	-0.5371506781208386	-0.0035316686690595117	14	20	5000
GSE113873	followup_ridge_nested		subject_mean_repeated_OOF_MAE	0.3449103901313449	0.27046988292824975	0.43252180748491975	14	20	5000
GSE113873	followup_ridge_nested	mean_delta	comparator_MAE_minus_method_MAE	0.28794797023190283	0.06073634031900879	0.6782881220354557	14	20	5000
GSE113873	followup_ridge_nested	mean_followup	comparator_MAE_minus_method_MAE	0.00033445849759651536	-0.002646109950666833	0.003750031991173551	14	20	5000
GSE113873	followup_ridge_nested	group_mean_followup	comparator_MAE_minus_method_MAE	0.03390544547527804	0.008516013588078039	0.062025534638183596	14	20	5000
GSE113873	pca2_followup_nested		subject_mean_repeated_OOF_MAE	0.34110282327818087	0.26793708252527226	0.4284245626189286	14	20	5000
GSE113873	pca2_followup_nested	mean_delta	comparator_MAE_minus_method_MAE	0.2917555370850668	0.061614150382951045	0.6885959654858821	14	20	5000
GSE113873	pca2_followup_nested	mean_followup	comparator_MAE_minus_method_MAE	0.004142025350760474	-0.0010143028789615397	0.010662493980952219	14	20	5000
GSE113873	pca2_followup_nested	group_mean_followup	comparator_MAE_minus_method_MAE	0.037713012328442	0.008930353232907935	0.07149583388216506	14	20	5000
GSE113873	shrunken_state_followup_nested		subject_mean_repeated_OOF_MAE	0.3950399599747146	0.27233123404769216	0.5477528034855025	14	20	5000
GSE113873	shrunken_state_followup_nested	mean_delta	comparator_MAE_minus_method_MAE	0.23781840038853308	0.06259077542295163	0.5225128127326726	14	20	5000
GSE113873	shrunken_state_followup_nested	mean_followup	comparator_MAE_minus_method_MAE	-0.04979511134577325	-0.15966756294420809	0.01026142292407825	14	20	5000
GSE113873	shrunken_state_followup_nested	group_mean_followup	comparator_MAE_minus_method_MAE	-0.016224124368091734	-0.11089153173369969	0.044700258263643204	14	20	5000
