## Supplementary material for "VascFlux-GEO: Comparator selection and auditability in vascular transcriptome module prediction": Analysis code and aggregate results: corrected_cross_bed_concordance.csv

group_a	group_b	n_a	n_b	n_control_a	n_control_b	cosine	conditional_ci95_low	conditional_ci95_high	bootstrap_draws	conditional_on_full_series_normalization
statin	exercise_only	72	5	0	0	0.45285478430294207	-0.3603842301857396	0.7576196950524439	5000	True
statin	no_exercise_only	72	9	0	0	0.2679589910031959	-0.5120747798221391	0.7255994743490016	5000	True
statin	carotid_plaque_minus_intact	72	32	0	0	0.7406965267013449	-0.11317708976174493	0.8739491388629148	5000	True
statin	PAD_PBMC_minus_control	72	19	0	18	0.5553271288654983	-0.3228905086406543	0.8033973642050666	5000	True
exercise_only	no_exercise_only	5	9	0	0	-0.04157861144219969	-0.5157803319075577	0.5488164287645574	5000	True
exercise_only	carotid_plaque_minus_intact	5	32	0	0	-0.07316703586726711	-0.3254507084714512	0.14214059504309481	5000	True
exercise_only	PAD_PBMC_minus_control	5	19	0	18	0.1912104542067302	-0.26516083072170726	0.620160515305551	5000	True
no_exercise_only	carotid_plaque_minus_intact	9	32	0	0	0.3810528428829817	-0.11827937407876972	0.6162521103796532	5000	True
no_exercise_only	PAD_PBMC_minus_control	9	19	0	18	-0.30547166436391576	-0.7358220787785935	0.24395854694142702	5000	True
carotid_plaque_minus_intact	PAD_PBMC_minus_control	32	19	0	18	0.5029452926758128	-0.07921941169117547	0.7458010823944038	5000	True
