## Supplementary material for "VascFlux-GEO: Comparator selection and auditability in vascular transcriptome module prediction": Analysis code and aggregate results: corrected_group_module_directions.csv

group	cohort	module	n_subjects	n_control_subjects	mean_direction	conditional_ci95_low	conditional_ci95_high	bootstrap_draws	normalization
statin	GSE86216	endothelial_activation	72	0	0.043650282868546664	-0.03689626121105744	0.12808195172408268	5000	full-series gene z-score; descriptive only
statin	GSE86216	smooth_muscle_contractile	72	0	-0.03339791603149547	-0.1584274316221951	0.08448723320844932	5000	full-series gene z-score; descriptive only
statin	GSE86216	inflammation	72	0	0.04596119165972787	-0.055447720800932875	0.1455706660658343	5000	full-series gene z-score; descriptive only
statin	GSE86216	extracellular_matrix	72	0	0.10046970716520408	-0.02867241854637186	0.2320188668539116	5000	full-series gene z-score; descriptive only
statin	GSE86216	coagulation_thrombosis	72	0	-0.00784932670530564	-0.12040696287531018	0.10510746463793598	5000	full-series gene z-score; descriptive only
statin	GSE86216	lipid_handling	72	0	0.05587947238558963	-0.037879232977394796	0.1452973234339512	5000	full-series gene z-score; descriptive only
statin	GSE86216	oxidative_stress	72	0	0.032423506523008266	-0.06756912270792492	0.1394317256974005	5000	full-series gene z-score; descriptive only
statin	GSE86216	hypoxia_glycolysis	72	0	0.04933770138967311	-0.05877320370496565	0.15901057452206852	5000	full-series gene z-score; descriptive only
exercise_only	GSE113873	endothelial_activation	5	0	-0.348196075859323	-1.326502830383213	0.48433314350351403	5000	full-series gene z-score; descriptive only
exercise_only	GSE113873	smooth_muscle_contractile	5	0	0.39349051163852133	-0.251837736307494	1.0388187595845366	5000	full-series gene z-score; descriptive only
exercise_only	GSE113873	inflammation	5	0	-0.5826263408556175	-1.7210206858278163	0.2180349511113961	5000	full-series gene z-score; descriptive only
exercise_only	GSE113873	extracellular_matrix	5	0	1.2027156560971854	0.6573157832916081	1.7464317210098703	5000	full-series gene z-score; descriptive only
exercise_only	GSE113873	coagulation_thrombosis	5	0	-0.3455182907081016	-1.8479713275244094	0.7708241302432599	5000	full-series gene z-score; descriptive only
exercise_only	GSE113873	lipid_handling	5	0	0.03519744572410244	-0.024085818600371577	0.10049517077699277	5000	full-series gene z-score; descriptive only
exercise_only	GSE113873	oxidative_stress	5	0	0.9717313284858312	-0.7422046242522491	3.3656468484324664	5000	full-series gene z-score; descriptive only
exercise_only	GSE113873	hypoxia_glycolysis	5	0	0.39575951979186474	-0.5900714345659328	1.7908368135374069	5000	full-series gene z-score; descriptive only
no_exercise_only	GSE113873	endothelial_activation	9	0	-0.04143439228113182	-0.24629878878710806	0.16793104168483258	5000	full-series gene z-score; descriptive only
no_exercise_only	GSE113873	smooth_muscle_contractile	9	0	-0.45222297483932256	-0.644572745582335	-0.2882012285599019	5000	full-series gene z-score; descriptive only
no_exercise_only	GSE113873	inflammation	9	0	-0.021146297958198397	-0.2938472517204164	0.26188768350149005	5000	full-series gene z-score; descriptive only
no_exercise_only	GSE113873	extracellular_matrix	9	0	0.16464170155247468	-0.15731436442577001	0.5380434744900909	5000	full-series gene z-score; descriptive only
no_exercise_only	GSE113873	coagulation_thrombosis	9	0	0.10644807349013048	-0.1515194625147346	0.37739284345183804	5000	full-series gene z-score; descriptive only
no_exercise_only	GSE113873	lipid_handling	9	0	-0.1471161038865789	-0.31649972439673413	0.01972240058222006	5000	full-series gene z-score; descriptive only
no_exercise_only	GSE113873	oxidative_stress	9	0	-0.07469564598754924	-0.303955025679452	0.11936322671851847	5000	full-series gene z-score; descriptive only
no_exercise_only	GSE113873	hypoxia_glycolysis	9	0	0.07086080265375044	-0.21725981980574874	0.310613560569585	5000	full-series gene z-score; descriptive only
carotid_plaque_minus_intact	GSE43292	endothelial_activation	32	0	0.7432856061205455	0.5381031728043384	0.9524813734725244	5000	full-series gene z-score; descriptive only
carotid_plaque_minus_intact	GSE43292	smooth_muscle_contractile	32	0	-1.0772062178384563	-1.4241582636246461	-0.7135909547681126	5000	full-series gene z-score; descriptive only
carotid_plaque_minus_intact	GSE43292	inflammation	32	0	0.9357115192734077	0.6245206403859488	1.2505922973926358	5000	full-series gene z-score; descriptive only
carotid_plaque_minus_intact	GSE43292	extracellular_matrix	32	0	0.2247715519595227	0.02435207470506983	0.4305187460286095	5000	full-series gene z-score; descriptive only
carotid_plaque_minus_intact	GSE43292	coagulation_thrombosis	32	0	0.2721060952739176	0.08070149599289755	0.4616728296157141	5000	full-series gene z-score; descriptive only
carotid_plaque_minus_intact	GSE43292	lipid_handling	32	0	0.685760991179067	0.42852231385893835	0.9432493751402922	5000	full-series gene z-score; descriptive only
carotid_plaque_minus_intact	GSE43292	oxidative_stress	32	0	0.6044129244822729	0.4054334574929893	0.8101580583454636	5000	full-series gene z-score; descriptive only
carotid_plaque_minus_intact	GSE43292	hypoxia_glycolysis	32	0	0.46216356092991645	0.15670395109401658	0.7465612850419365	5000	full-series gene z-score; descriptive only
PAD_PBMC_minus_control	GSE27034	endothelial_activation	19	18	0.39916096595104	0.19430478336441218	0.6121052119480817	5000	full-series gene z-score; descriptive only
PAD_PBMC_minus_control	GSE27034	smooth_muscle_contractile	19	18	0.333500682983022	-0.05320421992684833	0.72436613532588	5000	full-series gene z-score; descriptive only
PAD_PBMC_minus_control	GSE27034	inflammation	19	18	0.4715774805990267	0.18063599488296636	0.7984671936279125	5000	full-series gene z-score; descriptive only
PAD_PBMC_minus_control	GSE27034	extracellular_matrix	19	18	0.17963710965401136	-0.11159825080034767	0.47164095084299434	5000	full-series gene z-score; descriptive only
PAD_PBMC_minus_control	GSE27034	coagulation_thrombosis	19	18	0.22154704988626703	-0.06342163816308068	0.5123642695393255	5000	full-series gene z-score; descriptive only
PAD_PBMC_minus_control	GSE27034	lipid_handling	19	18	0.06344652060337386	-0.2000837217410589	0.34088992255557254	5000	full-series gene z-score; descriptive only
PAD_PBMC_minus_control	GSE27034	oxidative_stress	19	18	0.35116433670725494	-0.08967641602877664	0.7911567929375893	5000	full-series gene z-score; descriptive only
PAD_PBMC_minus_control	GSE27034	hypoxia_glycolysis	19	18	0.2617974266527548	-0.1854344944517209	0.7045143903190367	5000	full-series gene z-score; descriptive only
exercise_minus_noexercise_paired_change	GSE113873	endothelial_activation	5	9	-0.30676168357819117	-1.2561716747593006	0.5499689053620306	5000	full-series gene z-score; descriptive difference in paired changes
exercise_minus_noexercise_paired_change	GSE113873	smooth_muscle_contractile	5	9	0.845713486477844	0.1752929280289124	1.5431826252050824	5000	full-series gene z-score; descriptive difference in paired changes
exercise_minus_noexercise_paired_change	GSE113873	inflammation	5	9	-0.561480042897419	-1.7361772208987134	0.3233438507848814	5000	full-series gene z-score; descriptive difference in paired changes
exercise_minus_noexercise_paired_change	GSE113873	extracellular_matrix	5	9	1.0380739545447109	0.35570913174912605	1.7116518243119767	5000	full-series gene z-score; descriptive difference in paired changes
exercise_minus_noexercise_paired_change	GSE113873	coagulation_thrombosis	5	9	-0.45196636419823205	-1.9453433504250734	0.6396632310940696	5000	full-series gene z-score; descriptive difference in paired changes
exercise_minus_noexercise_paired_change	GSE113873	lipid_handling	5	9	0.18231354961068133	0.0034556406643591947	0.36236461249306434	5000	full-series gene z-score; descriptive difference in paired changes
exercise_minus_noexercise_paired_change	GSE113873	oxidative_stress	5	9	1.0464269744733805	-0.6505076598850413	3.3729068985465127	5000	full-series gene z-score; descriptive difference in paired changes
exercise_minus_noexercise_paired_change	GSE113873	hypoxia_glycolysis	5	9	0.3248987171381143	-0.7343549366894465	1.764543348852291	5000	full-series gene z-score; descriptive difference in paired changes
