## Supplementary material for "VascFlux-GEO: Comparator selection and auditability in vascular transcriptome module prediction": Analysis code and aggregate results: executable_audit.csv

cohort	test	passed	max_prediction_difference	scope	baseline_reconstruction_max_error	design_full_column_rank	n_compared_module_predictions
GSE86216	heldout_followup_extreme_mutation	True	0.0	fitted outer-fold predictions and train-baseline gene scaler
GSE86216	OLS_delta_plus_baseline_vs_direct_followup	True	1.7763568394002505e-15	algebra check; ridge penalties define different priors	1.4988010832439613e-15	True
GSE86216	followup_vs_implied_delta_absolute_error_identity	True	1.1102230246251565e-16	numerical identity
GSE113873	heldout_followup_extreme_mutation	True	0.0	fitted outer-fold predictions and train-baseline gene scaler
GSE113873	OLS_delta_plus_baseline_vs_direct_followup	True	1.8207657603852567e-14	algebra check; ridge penalties define different priors	1.1546319456101628e-14	False
GSE113873	followup_vs_implied_delta_absolute_error_identity	True	5.551115123125783e-16	numerical identity
both	original_fixed_lambda_OOF_reproduction	True	1.325606291402437e-13	same first folds, raw features, lambda .01			688.0
