## Supplementary material for "VascFlux-GEO: Comparator selection and auditability in vascular transcriptome module prediction": Analysis code and aggregate results: external_GSE281841_direction_holdout.csv

module	mean_high_minus_low	conditional_ci95_low	conditional_ci95_high	n_high_patients	n_low_patients	bootstrap_draws	normalization	external_role	interval_status
endothelial_activation	0.9729865046629649	0.6085634477570898	1.3545669869431551	18	8	5000	full-series gene z-score; descriptive only; normalization held fixed	post hoc independent-source cross-sectional descriptive contrast	conditional; no multiplicity correction
smooth_muscle_contractile	-1.5114614432019584	-1.9603098798981033	-1.0508148351187474	18	8	5000	full-series gene z-score; descriptive only; normalization held fixed	post hoc independent-source cross-sectional descriptive contrast	conditional; no multiplicity correction
inflammation	0.8179421957268961	0.44247698173864597	1.2147021513833145	18	8	5000	full-series gene z-score; descriptive only; normalization held fixed	post hoc independent-source cross-sectional descriptive contrast	conditional; no multiplicity correction
extracellular_matrix	0.4835876101031983	0.08255990624709238	0.9169565719178329	18	8	5000	full-series gene z-score; descriptive only; normalization held fixed	post hoc independent-source cross-sectional descriptive contrast	conditional; no multiplicity correction
coagulation_thrombosis	-0.06631083031633421	-0.3500694598896836	0.20267016916032346	18	8	5000	full-series gene z-score; descriptive only; normalization held fixed	post hoc independent-source cross-sectional descriptive contrast	conditional; no multiplicity correction
lipid_handling	0.7191936995664512	0.35928997825522263	1.0776924242858745	18	8	5000	full-series gene z-score; descriptive only; normalization held fixed	post hoc independent-source cross-sectional descriptive contrast	conditional; no multiplicity correction
oxidative_stress	0.6373369625443812	0.22000968659647768	1.0405019026016817	18	8	5000	full-series gene z-score; descriptive only; normalization held fixed	post hoc independent-source cross-sectional descriptive contrast	conditional; no multiplicity correction
hypoxia_glycolysis	0.06261222920894492	-0.322076923653643	0.4255929235321587	18	8	5000	full-series gene z-score; descriptive only; normalization held fixed	post hoc independent-source cross-sectional descriptive contrast	conditional; no multiplicity correction
