## Supplementary material for "VascFlux-GEO: Comparator selection and auditability in vascular transcriptome module prediction": Analysis code and aggregate results: external_GSE281841_module_coverage.csv

module	requested_genes	mapped_genes	coverage_fraction	mapped_symbols	missing_symbols
endothelial_activation	13	13	1.0	EDNRB;ENG;ICAM1;KDR;KLF2;KLF4;NOS3;PECAM1;RAMP2;SELE;SELP;VCAM1;VWF
smooth_muscle_contractile	9	9	1.0	ACTA2;CALD1;CNN1;DES;LMOD1;MYH11;MYLK;TAGLN;TPM2
inflammation	14	14	1.0	CCL2;CCL5;CSF1R;CXCL10;CXCL8;ICAM1;IL1B;ITGAM;NFKB1;NFKBIA;NLRP3;TLR4;TNF;VCAM1
extracellular_matrix	11	11	1.0	COL1A1;COL3A1;COL4A1;DCN;ELN;FN1;LUM;MMP2;MMP9;SPARC;TIMP1
coagulation_thrombosis	12	12	1.0	F3;F5;F7;FGA;FGB;FGG;PF4;PLAU;PPBP;SERPINE1;THBS1;VWF
lipid_handling	11	11	1.0	ABCA1;ABCG1;APOB;APOE;CD36;HMGCR;LDLR;LIPA;LPL;MSR1;SREBF2
oxidative_stress	9	9	1.0	GCLC;GCLM;GPX1;HMOX1;NQO1;PRDX1;SOD1;SOD2;TXN
hypoxia_glycolysis	8	8	1.0	ALDOA;CA9;EGLN1;ENO1;HIF1A;LDHA;PGK1;VEGFA
