## Supplementary material for "VascFlux-GEO: Comparator selection and auditability in vascular transcriptome module prediction": Analysis code and aggregate results: external_GSE281841_restricted_sensitivities.csv

restriction	stratum	module	mean_high_minus_low	conditional_ci95_low	conditional_ci95_high	n_high_patients	n_low_patients	bootstrap_draws	normalization	external_role	interval_status	status
artery	peroneal	endothelial_activation	0.7232772662549478	0.3922595229109023	1.0645908840324454	7	5	5000	full-series gene z-score; descriptive only; normalization held fixed	post hoc independent-source cross-sectional descriptive contrast	conditional; no multiplicity correction	exploratory within observed stratum; unadjusted; correlated comparisons
artery	peroneal	smooth_muscle_contractile	-1.4259583725592528	-2.1041516398993716	-0.7895525288978634	7	5	5000	full-series gene z-score; descriptive only; normalization held fixed	post hoc independent-source cross-sectional descriptive contrast	conditional; no multiplicity correction	exploratory within observed stratum; unadjusted; correlated comparisons
artery	peroneal	inflammation	0.656819202072519	0.2974505828138331	1.0424040511594765	7	5	5000	full-series gene z-score; descriptive only; normalization held fixed	post hoc independent-source cross-sectional descriptive contrast	conditional; no multiplicity correction	exploratory within observed stratum; unadjusted; correlated comparisons
artery	peroneal	extracellular_matrix	0.16148352776097788	-0.20769574174854988	0.5388028985439763	7	5	5000	full-series gene z-score; descriptive only; normalization held fixed	post hoc independent-source cross-sectional descriptive contrast	conditional; no multiplicity correction	exploratory within observed stratum; unadjusted; correlated comparisons
artery	peroneal	coagulation_thrombosis	0.025442917750204075	-0.33570760205834654	0.3874184902832849	7	5	5000	full-series gene z-score; descriptive only; normalization held fixed	post hoc independent-source cross-sectional descriptive contrast	conditional; no multiplicity correction	exploratory within observed stratum; unadjusted; correlated comparisons
artery	peroneal	lipid_handling	0.5290239346949143	0.06687676222910191	1.0328644740966602	7	5	5000	full-series gene z-score; descriptive only; normalization held fixed	post hoc independent-source cross-sectional descriptive contrast	conditional; no multiplicity correction	exploratory within observed stratum; unadjusted; correlated comparisons
artery	peroneal	oxidative_stress	0.5597479449746113	-0.11647750640976726	1.250680300722506	7	5	5000	full-series gene z-score; descriptive only; normalization held fixed	post hoc independent-source cross-sectional descriptive contrast	conditional; no multiplicity correction	exploratory within observed stratum; unadjusted; correlated comparisons
artery	peroneal	hypoxia_glycolysis	-0.19443404591088215	-1.0591703052092662	0.5933247245522794	7	5	5000	full-series gene z-score; descriptive only; normalization held fixed	post hoc independent-source cross-sectional descriptive contrast	conditional; no multiplicity correction	exploratory within observed stratum; unadjusted; correlated comparisons
artery	posterior tibial	endothelial_activation	1.1423092032379778	0.5538026968776559	1.6650944563121004	6	3	5000	full-series gene z-score; descriptive only; normalization held fixed	post hoc independent-source cross-sectional descriptive contrast	conditional; no multiplicity correction	exploratory within observed stratum; unadjusted; correlated comparisons
artery	posterior tibial	smooth_muscle_contractile	-1.3445913969499872	-2.051721093076461	-0.6252190040358665	6	3	5000	full-series gene z-score; descriptive only; normalization held fixed	post hoc independent-source cross-sectional descriptive contrast	conditional; no multiplicity correction	exploratory within observed stratum; unadjusted; correlated comparisons
artery	posterior tibial	inflammation	0.6385290634069714	0.014846152261830031	1.358766990491009	6	3	5000	full-series gene z-score; descriptive only; normalization held fixed	post hoc independent-source cross-sectional descriptive contrast	conditional; no multiplicity correction	exploratory within observed stratum; unadjusted; correlated comparisons
artery	posterior tibial	extracellular_matrix	0.31904529664496895	-0.3912224445358349	1.1665501343783449	6	3	5000	full-series gene z-score; descriptive only; normalization held fixed	post hoc independent-source cross-sectional descriptive contrast	conditional; no multiplicity correction	exploratory within observed stratum; unadjusted; correlated comparisons
artery	posterior tibial	coagulation_thrombosis	-0.4204531496061016	-0.7493038410308176	-0.11784645098494273	6	3	5000	full-series gene z-score; descriptive only; normalization held fixed	post hoc independent-source cross-sectional descriptive contrast	conditional; no multiplicity correction	exploratory within observed stratum; unadjusted; correlated comparisons
artery	posterior tibial	lipid_handling	0.7297900354885806	0.14495121027913355	1.232039113898756	6	3	5000	full-series gene z-score; descriptive only; normalization held fixed	post hoc independent-source cross-sectional descriptive contrast	conditional; no multiplicity correction	exploratory within observed stratum; unadjusted; correlated comparisons
artery	posterior tibial	oxidative_stress	0.7804432802041358	0.22214765561919017	1.3867526152668086	6	3	5000	full-series gene z-score; descriptive only; normalization held fixed	post hoc independent-source cross-sectional descriptive contrast	conditional; no multiplicity correction	exploratory within observed stratum; unadjusted; correlated comparisons
artery	posterior tibial	hypoxia_glycolysis	-0.2945827672541941	-0.721782037461191	0.09869173529943831	6	3	5000	full-series gene z-score; descriptive only; normalization held fixed	post hoc independent-source cross-sectional descriptive contrast	conditional; no multiplicity correction	exploratory within observed stratum; unadjusted; correlated comparisons
title_prefix_proxy	0092	endothelial_activation	1.3441251850411817	0.8623525297523646	1.7885048883306696	5	4	5000	full-series gene z-score; descriptive only; normalization held fixed	post hoc independent-source cross-sectional descriptive contrast	conditional; no multiplicity correction	exploratory within observed stratum; unadjusted; correlated comparisons
title_prefix_proxy	0092	smooth_muscle_contractile	-2.0159649255929217	-2.6702188391626045	-1.4273785536390928	5	4	5000	full-series gene z-score; descriptive only; normalization held fixed	post hoc independent-source cross-sectional descriptive contrast	conditional; no multiplicity correction	exploratory within observed stratum; unadjusted; correlated comparisons
title_prefix_proxy	0092	inflammation	1.007322805476516	0.4407739363438562	1.5702427528075753	5	4	5000	full-series gene z-score; descriptive only; normalization held fixed	post hoc independent-source cross-sectional descriptive contrast	conditional; no multiplicity correction	exploratory within observed stratum; unadjusted; correlated comparisons
title_prefix_proxy	0092	extracellular_matrix	1.0924344248938098	0.5154204283769035	1.7730568457231044	5	4	5000	full-series gene z-score; descriptive only; normalization held fixed	post hoc independent-source cross-sectional descriptive contrast	conditional; no multiplicity correction	exploratory within observed stratum; unadjusted; correlated comparisons
title_prefix_proxy	0092	coagulation_thrombosis	-0.27865008669396335	-0.4895494406084534	-0.06923288600681596	5	4	5000	full-series gene z-score; descriptive only; normalization held fixed	post hoc independent-source cross-sectional descriptive contrast	conditional; no multiplicity correction	exploratory within observed stratum; unadjusted; correlated comparisons
title_prefix_proxy	0092	lipid_handling	1.0017345851173247	0.3451307616472332	1.690030112732872	5	4	5000	full-series gene z-score; descriptive only; normalization held fixed	post hoc independent-source cross-sectional descriptive contrast	conditional; no multiplicity correction	exploratory within observed stratum; unadjusted; correlated comparisons
title_prefix_proxy	0092	oxidative_stress	0.1920520138108415	-0.34307148112237107	0.6483592675551945	5	4	5000	full-series gene z-score; descriptive only; normalization held fixed	post hoc independent-source cross-sectional descriptive contrast	conditional; no multiplicity correction	exploratory within observed stratum; unadjusted; correlated comparisons
title_prefix_proxy	0092	hypoxia_glycolysis	0.7677800222723299	0.4118895906731618	1.116338703248999	5	4	5000	full-series gene z-score; descriptive only; normalization held fixed	post hoc independent-source cross-sectional descriptive contrast	conditional; no multiplicity correction	exploratory within observed stratum; unadjusted; correlated comparisons
title_prefix_proxy	0521	endothelial_activation	0.6091531311501652	0.3249750291076085	0.9358194054253702	13	4	5000	full-series gene z-score; descriptive only; normalization held fixed	post hoc independent-source cross-sectional descriptive contrast	conditional; no multiplicity correction	exploratory within observed stratum; unadjusted; correlated comparisons
title_prefix_proxy	0521	smooth_muscle_contractile	-1.2681018510309434	-1.877693081185565	-0.5820400980409958	13	4	5000	full-series gene z-score; descriptive only; normalization held fixed	post hoc independent-source cross-sectional descriptive contrast	conditional; no multiplicity correction	exploratory within observed stratum; unadjusted; correlated comparisons
title_prefix_proxy	0521	inflammation	0.6060896492292046	0.28375474524561173	0.9246248543605122	13	4	5000	full-series gene z-score; descriptive only; normalization held fixed	post hoc independent-source cross-sectional descriptive contrast	conditional; no multiplicity correction	exploratory within observed stratum; unadjusted; correlated comparisons
title_prefix_proxy	0521	extracellular_matrix	0.12796755868397716	-0.23551990090173386	0.4834328270187409	13	4	5000	full-series gene z-score; descriptive only; normalization held fixed	post hoc independent-source cross-sectional descriptive contrast	conditional; no multiplicity correction	exploratory within observed stratum; unadjusted; correlated comparisons
title_prefix_proxy	0521	coagulation_thrombosis	-0.03461909002061738	-0.532023824185724	0.4473725860358249	13	4	5000	full-series gene z-score; descriptive only; normalization held fixed	post hoc independent-source cross-sectional descriptive contrast	conditional; no multiplicity correction	exploratory within observed stratum; unadjusted; correlated comparisons
title_prefix_proxy	0521	lipid_handling	0.4731159702638034	0.1607231302551716	0.7736122357048189	13	4	5000	full-series gene z-score; descriptive only; normalization held fixed	post hoc independent-source cross-sectional descriptive contrast	conditional; no multiplicity correction	exploratory within observed stratum; unadjusted; correlated comparisons
title_prefix_proxy	0521	oxidative_stress	0.9482212155541838	0.4071306536477466	1.4744664965687315	13	4	5000	full-series gene z-score; descriptive only; normalization held fixed	post hoc independent-source cross-sectional descriptive contrast	conditional; no multiplicity correction	exploratory within observed stratum; unadjusted; correlated comparisons
title_prefix_proxy	0521	hypoxia_glycolysis	-0.3439940608626345	-0.8457497555445312	0.18121270643493448	13	4	5000	full-series gene z-score; descriptive only; normalization held fixed	post hoc independent-source cross-sectional descriptive contrast	conditional; no multiplicity correction	exploratory within observed stratum; unadjusted; correlated comparisons
