## Supplementary material for "VascFlux-GEO: Comparator selection and auditability in vascular transcriptome module prediction": Analysis code and aggregate results: external_GSE281841_stratum_overlap_audit.csv

restriction	stratum	n_high_patients	n_low_patients	n_samples	estimated	reason
artery	anterior tibial	13	1	14	False	not estimated: sparse or absent group overlap
artery	peroneal	7	5	12	True	both groups have at least two patients
artery	popliteal	1	0	1	False	not estimated: sparse or absent group overlap
artery	posterior tibial	6	3	9	True	both groups have at least two patients
artery	proximal anterior tibial	1	0	1	False	not estimated: sparse or absent group overlap
artery	superficial femoral	0	1	1	False	not estimated: sparse or absent group overlap
title_prefix_proxy	0092	5	4	10	True	both groups have at least two patients
title_prefix_proxy	0521	13	4	28	True	both groups have at least two patients
