## Supplementary material for "VascFlux-GEO: Comparator selection and auditability in vascular transcriptome module prediction": Analysis code and aggregate results: injected_fault_controls.csv

cohort	test	injected_failure	expected_detection	detected	passed	observed_statistic	scope
GSE86216	heldout_followup_extreme_mutation	False	False	False	True	0.0	clean control: predictions remain invariant under future target mutation
GSE86216	all_visit_scaler_future_leakage	True	True	True	True	1.788667173593956	deliberately contaminated scaler; mutation reveals changed training baseline states
GSE86216	duplicate_subject	True	True	True	True	1.0	pairing validator rejects injected ambiguous record
GSE86216	reused_sample	True	True	True	True	1.0	pairing validator rejects injected ambiguous record
GSE86216	cross_subject_mispairing	True	True	True	True	1.0	pairing validator rejects injected ambiguous record
GSE86216	nonfinite_training_expression	True	True	True	True	1.0	scoring validator rejects injected NaN
GSE86216	subject_overlap_between_train_and_test	True	True	True	True	1.0	same split-disjointness predicate used during benchmark
GSE113873	heldout_followup_extreme_mutation	False	False	False	True	0.0	clean control: predictions remain invariant under future target mutation
GSE113873	all_visit_scaler_future_leakage	True	True	True	True	1.4105779693340095	deliberately contaminated scaler; mutation reveals changed training baseline states
GSE113873	duplicate_subject	True	True	True	True	1.0	pairing validator rejects injected ambiguous record
GSE113873	reused_sample	True	True	True	True	1.0	pairing validator rejects injected ambiguous record
GSE113873	cross_subject_mispairing	True	True	True	True	1.0	pairing validator rejects injected ambiguous record
GSE113873	nonfinite_training_expression	True	True	True	True	1.0	scoring validator rejects injected NaN
GSE113873	subject_overlap_between_train_and_test	True	True	True	True	1.0	same split-disjointness predicate used during benchmark
