## Supplementary material for "VascFlux-GEO: Comparator selection and auditability in vascular transcriptome module prediction": Analysis code and aggregate results: module_errors.csv

cohort	method	module	MAE	RMSE	conditional_ci95_low	conditional_ci95_high	n_subjects
GSE86216	mean_delta	endothelial_activation	0.2909651991803932	0.36034271295528647	0.24462178996584158	0.3397815323607048	72
GSE86216	mean_delta	smooth_muscle_contractile	0.4291122941610591	0.5356215519749602	0.3584398015275209	0.5040543080514576	72
GSE86216	mean_delta	inflammation	0.38039251087542153	0.4778908255915838	0.31796268953098955	0.44735342519968163	72
GSE86216	mean_delta	extracellular_matrix	0.4624959525232164	0.5732866094940444	0.3878896904030492	0.5385448107074827	72
GSE86216	mean_delta	coagulation_thrombosis	0.39120030179872334	0.4869189531608724	0.32707111139770756	0.4595557207426127	72
GSE86216	mean_delta	lipid_handling	0.3565363215951287	0.44723642850424744	0.29829649001385594	0.420495408194434	72
GSE86216	mean_delta	oxidative_stress	0.35165293924750374	0.4604725393742508	0.2894317150062754	0.42385281472023356	72
GSE86216	mean_delta	hypoxia_glycolysis	0.42722897957441824	0.5351799406637584	0.3563218949464682	0.501799785722467	72
GSE86216	mean_followup	endothelial_activation	0.29121877864187207	0.3638363467514044	0.24355406121016138	0.34224981613020544	72
GSE86216	mean_followup	smooth_muscle_contractile	0.3068807254941079	0.37866856311058567	0.2571528234649696	0.3575331396031206	72
GSE86216	mean_followup	inflammation	0.4089452707872876	0.5266067477055411	0.3365497648666527	0.48993021673285775	72
GSE86216	mean_followup	extracellular_matrix	0.35894074224008565	0.4361525577856249	0.30528146091859304	0.41685256728537745	72
GSE86216	mean_followup	coagulation_thrombosis	0.303677870506175	0.38480449133781675	0.25220630157369595	0.36118167468651885	72
GSE86216	mean_followup	lipid_handling	0.2749394290768835	0.3430469225912278	0.23101045468671735	0.3216988674858773	72
GSE86216	mean_followup	oxidative_stress	0.3715810202372019	0.4717638424079974	0.30775917638025746	0.43742935664521815	72
GSE86216	mean_followup	hypoxia_glycolysis	0.4080361001117708	0.505559396055036	0.34476535586704077	0.48120694795367824	72
GSE86216	persistence	endothelial_activation	0.2841061475290195	0.3570189336101486	0.2364411322666588	0.33300234307521365	72
GSE86216	persistence	smooth_muscle_contractile	0.4196470090088813	0.5307709366432936	0.34771741937797407	0.49621606120821177	72
GSE86216	persistence	inflammation	0.38047218038419856	0.4747247552243779	0.3179717612515898	0.4470041636017348	72
GSE86216	persistence	extracellular_matrix	0.45225576303206744	0.5722762559156637	0.3749575819465663	0.5315656230993514	72
GSE86216	persistence	coagulation_thrombosis	0.38532549187104603	0.4814469483229914	0.3213942569259379	0.4533107381776169	72
GSE86216	persistence	lipid_handling	0.35166638288927565	0.44181118678348674	0.29412124668325307	0.414787628953012	72
GSE86216	persistence	oxidative_stress	0.34639441867448567	0.4541008862293858	0.28457925130908845	0.41766671506647546	72
GSE86216	persistence	hypoxia_glycolysis	0.4221318543769203	0.5288433872308833	0.35155220869410697	0.49693674314581154	72
GSE86216	group_mean_delta	endothelial_activation	0.2909651991803932	0.36034271295528647	0.24462178996584158	0.3397815323607048	72
GSE86216	group_mean_delta	smooth_muscle_contractile	0.4291122941610591	0.5356215519749602	0.3584398015275209	0.5040543080514576	72
GSE86216	group_mean_delta	inflammation	0.38039251087542153	0.4778908255915838	0.31796268953098955	0.44735342519968163	72
GSE86216	group_mean_delta	extracellular_matrix	0.4624959525232164	0.5732866094940444	0.3878896904030492	0.5385448107074827	72
GSE86216	group_mean_delta	coagulation_thrombosis	0.39120030179872334	0.4869189531608724	0.32707111139770756	0.4595557207426127	72
GSE86216	group_mean_delta	lipid_handling	0.3565363215951287	0.44723642850424744	0.29829649001385594	0.420495408194434	72
GSE86216	group_mean_delta	oxidative_stress	0.35165293924750374	0.4604725393742508	0.2894317150062754	0.42385281472023356	72
GSE86216	group_mean_delta	hypoxia_glycolysis	0.42722897957441824	0.5351799406637584	0.3563218949464682	0.501799785722467	72
GSE86216	group_mean_followup	endothelial_activation	0.29121877864187207	0.3638363467514044	0.24355406121016138	0.34224981613020544	72
GSE86216	group_mean_followup	smooth_muscle_contractile	0.3068807254941079	0.37866856311058567	0.2571528234649696	0.3575331396031206	72
GSE86216	group_mean_followup	inflammation	0.4089452707872876	0.5266067477055411	0.3365497648666527	0.48993021673285775	72
GSE86216	group_mean_followup	extracellular_matrix	0.35894074224008565	0.4361525577856249	0.30528146091859304	0.41685256728537745	72
GSE86216	group_mean_followup	coagulation_thrombosis	0.303677870506175	0.38480449133781675	0.25220630157369595	0.36118167468651885	72
GSE86216	group_mean_followup	lipid_handling	0.2749394290768835	0.3430469225912278	0.23101045468671735	0.3216988674858773	72
GSE86216	group_mean_followup	oxidative_stress	0.3715810202372019	0.4717638424079974	0.30775917638025746	0.43742935664521815	72
GSE86216	group_mean_followup	hypoxia_glycolysis	0.4080361001117708	0.505559396055036	0.34476535586704077	0.48120694795367824	72
GSE86216	delta_ridge_fixed_0.01	endothelial_activation	0.25492872385813636	0.3258466406307119	0.21085469162981843	0.2999367930943734	72
GSE86216	delta_ridge_fixed_0.01	smooth_muscle_contractile	0.32186013493974347	0.389246679462385	0.2755026124445394	0.36781244986385786	72
GSE86216	delta_ridge_fixed_0.01	inflammation	0.35257564739349767	0.45727318294834896	0.2905346918294715	0.4200879602623268	72
GSE86216	delta_ridge_fixed_0.01	extracellular_matrix	0.3954010600282504	0.46992826433087087	0.3432677245227294	0.4501766387821233	72
GSE86216	delta_ridge_fixed_0.01	coagulation_thrombosis	0.3360731741417615	0.4167395195230706	0.283951270276638	0.39275841616435425	72
GSE86216	delta_ridge_fixed_0.01	lipid_handling	0.29520601122739404	0.3679909706010321	0.25097844969570415	0.3431006787248856	72
GSE86216	delta_ridge_fixed_0.01	oxidative_stress	0.3435266027466876	0.4313691408806544	0.29054341514894777	0.40162976022414204	72
GSE86216	delta_ridge_fixed_0.01	hypoxia_glycolysis	0.392279051763985	0.4859151783136155	0.3327829996265365	0.45444918352703095	72
GSE86216	followup_ridge_fixed_0.01	endothelial_activation	0.2549478230540769	0.3258390894832396	0.21085024300366914	0.299957213995859	72
GSE86216	followup_ridge_fixed_0.01	smooth_muscle_contractile	0.3218717211480715	0.38923544145252525	0.27545786636043645	0.3678301866041587	72
GSE86216	followup_ridge_fixed_0.01	inflammation	0.35258333517733775	0.4572970920030836	0.29048400442153083	0.42006552179728757	72
GSE86216	followup_ridge_fixed_0.01	extracellular_matrix	0.39539481467262394	0.4699382718736997	0.3432115191706368	0.4502353604691935	72
GSE86216	followup_ridge_fixed_0.01	coagulation_thrombosis	0.33609723320300855	0.41675846962217994	0.2839758827425247	0.3927307357783246	72
GSE86216	followup_ridge_fixed_0.01	lipid_handling	0.2952308797798447	0.3680001974730782	0.25101696494080933	0.3431575523192626	72
GSE86216	followup_ridge_fixed_0.01	oxidative_stress	0.3435291579580295	0.4313635197887346	0.290494404781944	0.40154787503906464	72
GSE86216	followup_ridge_fixed_0.01	hypoxia_glycolysis	0.3922498860662487	0.485894388293333	0.3327557991715315	0.45441996723913464	72
GSE86216	delta_ridge_nested	endothelial_activation	0.25399841712629334	0.3242736723337521	0.20887789142732088	0.2987037946410522	72
GSE86216	delta_ridge_nested	smooth_muscle_contractile	0.32186970209269233	0.392228803516883	0.2739996246535405	0.3723377990408538	72
GSE86216	delta_ridge_nested	inflammation	0.3440560037004686	0.4449539947987027	0.2837348509787236	0.4108153082772999	72
GSE86216	delta_ridge_nested	extracellular_matrix	0.3862034164455414	0.45793337863432	0.33557828046756016	0.4407949356153195	72
GSE86216	delta_ridge_nested	coagulation_thrombosis	0.3277008978499353	0.4066507575938639	0.2749623289509839	0.38230940630844523	72
GSE86216	delta_ridge_nested	lipid_handling	0.28963631483472874	0.3628893018684388	0.24437997291692853	0.3392088773074026	72
GSE86216	delta_ridge_nested	oxidative_stress	0.33753450580712474	0.4234711140462544	0.28628180362102884	0.3962726841839485	72
GSE86216	delta_ridge_nested	hypoxia_glycolysis	0.38557010867224545	0.4765072096186057	0.3243517085282732	0.44810887143135214	72
GSE86216	followup_ridge_nested	endothelial_activation	0.264462041533271	0.3304854380926814	0.22189295602030046	0.3107194871512359	72
GSE86216	followup_ridge_nested	smooth_muscle_contractile	0.3060934325892293	0.37331995405675095	0.2588597979640774	0.3532231847184351	72
GSE86216	followup_ridge_nested	inflammation	0.3641623554570637	0.46634720878220753	0.30146283134861784	0.43196290611856103	72
GSE86216	followup_ridge_nested	extracellular_matrix	0.36557487890888174	0.4372818030656776	0.31470195161819947	0.42029126224825564	72
GSE86216	followup_ridge_nested	coagulation_thrombosis	0.31241134905009715	0.388006534467467	0.26167397016053456	0.3686779465755501	72
GSE86216	followup_ridge_nested	lipid_handling	0.27843607532716896	0.34715486816464125	0.23441108009318276	0.3250802248793267	72
GSE86216	followup_ridge_nested	oxidative_stress	0.3368551383200665	0.421750046771354	0.284031128166605	0.3936781361646965	72
GSE86216	followup_ridge_nested	hypoxia_glycolysis	0.3958060107424346	0.48540372558002864	0.33593458886204575	0.46033817366907476	72
GSE86216	pca2_followup_nested	endothelial_activation	0.27703642940561135	0.3486084953250775	0.2313713508716433	0.32648729470160576	72
GSE86216	pca2_followup_nested	smooth_muscle_contractile	0.30303695280851084	0.3730662084863415	0.25468943004109346	0.35136723822598426	72
GSE86216	pca2_followup_nested	inflammation	0.37730605151857727	0.4890574765575928	0.31022428798975055	0.4523416950397925	72
GSE86216	pca2_followup_nested	extracellular_matrix	0.3593346877463086	0.4329924210105322	0.30721034854640217	0.41536712767676326	72
GSE86216	pca2_followup_nested	coagulation_thrombosis	0.30722750532539567	0.3793936760375229	0.25741433487849114	0.36037915010330407	72
GSE86216	pca2_followup_nested	lipid_handling	0.27655099912527414	0.3455777596456715	0.232951080250583	0.3237077411774919	72
GSE86216	pca2_followup_nested	oxidative_stress	0.3313960202420254	0.41985029310617855	0.27744942103785003	0.389450910399264	72
GSE86216	pca2_followup_nested	hypoxia_glycolysis	0.4111456765856523	0.5088457735580733	0.34716872275077115	0.4842838909867016	72
GSE86216	shrunken_state_followup_nested	endothelial_activation	0.26277679451312314	0.3257130979358073	0.22080833023209018	0.30600273628341684	72
GSE86216	shrunken_state_followup_nested	smooth_muscle_contractile	0.31317160302320435	0.39004048282469633	0.26199388443838595	0.365824200702211	72
GSE86216	shrunken_state_followup_nested	inflammation	0.36024324013998466	0.462283056033457	0.29716112469827205	0.4290243827279506	72
GSE86216	shrunken_state_followup_nested	extracellular_matrix	0.3740372924014736	0.458531200702573	0.3157425996489562	0.43390093355376774	72
GSE86216	shrunken_state_followup_nested	coagulation_thrombosis	0.3023769475232902	0.3711079301725073	0.2561030635578581	0.3521682450717582	72
GSE86216	shrunken_state_followup_nested	lipid_handling	0.2736573146392417	0.3435917276428904	0.2299953952020834	0.3210280414199694	72
GSE86216	shrunken_state_followup_nested	oxidative_stress	0.3381110212925875	0.42445163472918457	0.2831922593837025	0.3959627462652067	72
GSE86216	shrunken_state_followup_nested	hypoxia_glycolysis	0.3800335594329849	0.4738317525985726	0.3179103764374607	0.444947803744232	72
GSE113873	mean_delta	endothelial_activation	0.5636132389525332	0.8391813116687525	0.28821184543278183	0.899794327862145	14
GSE113873	mean_delta	smooth_muscle_contractile	0.49547233439452404	0.6758243095581578	0.2879006246956452	0.7320772283789317	14
GSE113873	mean_delta	inflammation	0.5968607231735377	1.0900291455481985	0.2523773775467181	1.1106600986200197	14
GSE113873	mean_delta	extracellular_matrix	0.6912432361223064	0.8975983035696455	0.43302560974355625	1.004629067599854	14
GSE113873	mean_delta	coagulation_thrombosis	0.6545845802253965	1.2766131437874402	0.2373569085751252	1.2706425004123307	14
GSE113873	mean_delta	lipid_handling	0.34389308745993086	0.43282937971528435	0.23356047602918728	0.4729595886598951	14
GSE113873	mean_delta	oxidative_stress	1.022598312770277	2.252080013774525	0.34713420488980234	2.149602902994461	14
GSE113873	mean_delta	hypoxia_glycolysis	0.6946013698074763	1.397045098536168	0.2527715732853045	1.3867709768047984	14
GSE113873	mean_followup	endothelial_activation	0.2403043131648119	0.2921878094196327	0.17165266735409576	0.3192477653920513	14
GSE113873	mean_followup	smooth_muscle_contractile	0.3436771511765761	0.4171046591300825	0.23950126674157204	0.4552465103973744	14
GSE113873	mean_followup	inflammation	0.25627543122602164	0.325347101458827	0.17115589074689078	0.3474901517206339	14
GSE113873	mean_followup	extracellular_matrix	0.5970107015998424	0.7661240550494195	0.37559092792958854	0.8593973000409333	14
GSE113873	mean_followup	coagulation_thrombosis	0.3054228766510577	0.40419144281717584	0.19477914771223342	0.43224393084852086	14
GSE113873	mean_followup	lipid_handling	0.18981631254981293	0.23650968746251608	0.13643371071919547	0.2494160153673273	14
GSE113873	mean_followup	oxidative_stress	0.3912337325751893	0.5972622704961914	0.20467203622553276	0.5958562291068997	14
GSE113873	mean_followup	hypoxia_glycolysis	0.4382182700882186	0.5774463172512834	0.27266274695524334	0.5982495358097524	14
GSE113873	persistence	endothelial_activation	0.543592758118347	0.8035731454767592	0.29381140110471843	0.8725414246161406	14
GSE113873	persistence	smooth_muscle_contractile	0.48741763945685745	0.6262457409505409	0.3159044184793918	0.6889243439024936	14
GSE113873	persistence	inflammation	0.5396067772675318	1.0697402395394293	0.1950352514274236	1.0551988541025468	14
GSE113873	persistence	extracellular_matrix	0.6899669406178658	0.9818845916888598	0.3618990259947325	1.0898327432365476	14
GSE113873	persistence	coagulation_thrombosis	0.5636357614540902	1.1854023931645965	0.16631061064467165	1.154415974129531	14
GSE113873	persistence	lipid_handling	0.30283922714175543	0.3990743301270629	0.19465605949383355	0.4372234428298556	14
GSE113873	persistence	oxidative_stress	0.8703937239668603	2.157590525743356	0.2127700331957839	1.9725413896776955	14
GSE113873	persistence	hypoxia_glycolysis	0.629058610560116	1.3177147325349834	0.22105863627537625	1.288074770591443	14
GSE113873	group_mean_delta	endothelial_activation	0.6312528257805418	0.9526915861497899	0.3054428489869377	1.0156378913258464	14
GSE113873	group_mean_delta	smooth_muscle_contractile	0.46192897732535376	0.6097684345652606	0.2921238162597483	0.6539835661093154	14
GSE113873	group_mean_delta	inflammation	0.6854702959345919	1.1558608637592498	0.30133935160744185	1.2034959162055534	14
GSE113873	group_mean_delta	extracellular_matrix	0.5928005694672546	0.8007601947905664	0.34249019330434327	0.8729764656983889	14
GSE113873	group_mean_delta	coagulation_thrombosis	0.7777278056232723	1.3721862601213934	0.31832576917983757	1.4142015625994104	14
GSE113873	group_mean_delta	lipid_handling	0.3089237705417705	0.3880214953656286	0.21585892877904156	0.4138231129055942	14
GSE113873	group_mean_delta	oxidative_stress	1.0957816455847176	2.389349509179964	0.32441881462975847	2.292896371930484	14
GSE113873	group_mean_delta	hypoxia_glycolysis	0.8536697731712043	1.555590506653346	0.35039553410318275	1.593151373988567	14
GSE113873	group_mean_followup	endothelial_activation	0.2670346804028532	0.3264239409969598	0.18753081606786995	0.35805052806311405	14
GSE113873	group_mean_followup	smooth_muscle_contractile	0.35976888232824444	0.4263120784342574	0.2605812948691872	0.458762160113748	14
GSE113873	group_mean_followup	inflammation	0.272070721523911	0.3466774501849173	0.17801043976593045	0.37162848839148854	14
GSE113873	group_mean_followup	extracellular_matrix	0.6776102619179163	0.8380724549223573	0.4626268149035534	0.9293920667085812	14
GSE113873	group_mean_followup	coagulation_thrombosis	0.33088813008403684	0.44271867473317117	0.20942303440867838	0.47119362133654996	14
GSE113873	group_mean_followup	lipid_handling	0.20880277324691618	0.2606504648493517	0.1496339095507303	0.2727557420332996	14
GSE113873	group_mean_followup	oxidative_stress	0.4249467033510627	0.6879998056355584	0.2043494875962426	0.6687896821939068	14
GSE113873	group_mean_followup	hypoxia_glycolysis	0.48940453199804246	0.6588368053183765	0.2998348465014441	0.6888580180506081	14
GSE113873	delta_ridge_fixed_0.01	endothelial_activation	0.9845632883182738	1.7614602230056835	0.5597130713870053	1.631506560640504	14
GSE113873	delta_ridge_fixed_0.01	smooth_muscle_contractile	1.2248414740785143	2.3112014179366636	0.6603909240912722	2.0671988357003515	14
GSE113873	delta_ridge_fixed_0.01	inflammation	0.639538292027168	1.13478537604321	0.4048637571398651	1.0133403730446031	14
GSE113873	delta_ridge_fixed_0.01	extracellular_matrix	1.8730755405205262	3.9610065930087424	1.1486834186086874	3.0142165486415076	14
GSE113873	delta_ridge_fixed_0.01	coagulation_thrombosis	0.4689993585916468	0.9070055273979161	0.30765494795457	0.7254913817020046	14
GSE113873	delta_ridge_fixed_0.01	lipid_handling	0.3682005608081704	0.7959016444760842	0.21842024113291872	0.6129078097449219	14
GSE113873	delta_ridge_fixed_0.01	oxidative_stress	2.044790475167552	5.127232915319403	0.9747069249738253	3.780832431310566	14
GSE113873	delta_ridge_fixed_0.01	hypoxia_glycolysis	1.0453435962052566	2.8503594862162647	0.4669627097012109	2.0649686290303904	14
GSE113873	followup_ridge_fixed_0.01	endothelial_activation	0.9833544789292086	1.7513701061769567	0.5598294616697637	1.626403693706703	14
GSE113873	followup_ridge_fixed_0.01	smooth_muscle_contractile	1.2224356655959852	2.302033218340327	0.6630938451628392	2.0562935708359813	14
GSE113873	followup_ridge_fixed_0.01	inflammation	0.638586530980737	1.1224537894860556	0.40589107134477015	1.0067214257836088	14
GSE113873	followup_ridge_fixed_0.01	extracellular_matrix	1.870467453603236	3.9621707711246703	1.1485517458219963	3.011124619791581	14
GSE113873	followup_ridge_fixed_0.01	coagulation_thrombosis	0.45187276361807216	0.8389127789787981	0.29723664908457853	0.7020670225168318	14
GSE113873	followup_ridge_fixed_0.01	lipid_handling	0.36346813590420135	0.7700088749277145	0.21564943083751903	0.6025936432242985	14
GSE113873	followup_ridge_fixed_0.01	oxidative_stress	2.0467685976847685	5.083786215833122	0.977147814858423	3.7759216352844494	14
GSE113873	followup_ridge_fixed_0.01	hypoxia_glycolysis	1.0342314693226613	2.7946070894249706	0.4628655279400107	2.037726722182257	14
GSE113873	delta_ridge_nested	endothelial_activation	0.44278658682472344	0.6655895465366697	0.2414785589611726	0.6860377593117001	14
GSE113873	delta_ridge_nested	smooth_muscle_contractile	0.48738653686686856	0.7272850266811158	0.2662143893291773	0.7439845710234048	14
GSE113873	delta_ridge_nested	inflammation	0.5570863946836521	1.0382987285124006	0.23337584444505835	1.0437799953520426	14
GSE113873	delta_ridge_nested	extracellular_matrix	0.7301634825629417	0.9072927146349703	0.4924883301799513	1.0050359233852324	14
GSE113873	delta_ridge_nested	coagulation_thrombosis	0.5337076428704112	1.0888736389414038	0.19732826199460293	1.0481093075539942	14
GSE113873	delta_ridge_nested	lipid_handling	0.2909289713194939	0.3617974633233906	0.21277167666523591	0.38511906599964174	14
GSE113873	delta_ridge_nested	oxidative_stress	0.9030873045829166	2.0283384902255968	0.2854083524924303	1.881004962814646	14
GSE113873	delta_ridge_nested	hypoxia_glycolysis	0.6697877957894722	1.3682570244805787	0.2582688219406826	1.3400940064740967	14
GSE113873	followup_ridge_nested	endothelial_activation	0.23599763019582157	0.29142997633995904	0.1645189142009574	0.31891961918508777	14
GSE113873	followup_ridge_nested	smooth_muscle_contractile	0.348817823078362	0.4323125893628381	0.24379621816388175	0.46059745768877564	14
GSE113873	followup_ridge_nested	inflammation	0.2552106119495903	0.3283407750576882	0.16811912059308332	0.34694672697922296	14
GSE113873	followup_ridge_nested	extracellular_matrix	0.5971309766788515	0.77355436731395	0.3707176059223813	0.8642476350630809	14
GSE113873	followup_ridge_nested	coagulation_thrombosis	0.3129666636170428	0.4172640589265555	0.20121003526597458	0.4362203446766376	14
GSE113873	followup_ridge_nested	lipid_handling	0.18378274860554072	0.2307922366482078	0.1321181980763496	0.2424717321891667	14
GSE113873	followup_ridge_nested	oxidative_stress	0.3931053177855052	0.6077174687595566	0.20985035550422687	0.5985156587864798	14
GSE113873	followup_ridge_nested	hypoxia_glycolysis	0.4322713491400444	0.6080874692917602	0.2571942504972269	0.6052704764826787	14
GSE113873	pca2_followup_nested	endothelial_activation	0.24367427412435785	0.2963504864714914	0.17434013066595477	0.32270966413466073	14
GSE113873	pca2_followup_nested	smooth_muscle_contractile	0.3437228973173143	0.4217966966897931	0.2375332787319243	0.4583000968263386	14
GSE113873	pca2_followup_nested	inflammation	0.26251259201964877	0.3351436232681113	0.17550278289875776	0.3564097244058339	14
GSE113873	pca2_followup_nested	extracellular_matrix	0.6048834717764588	0.7796214137926877	0.38131311418316843	0.8671704433806624	14
GSE113873	pca2_followup_nested	coagulation_thrombosis	0.3046555695006358	0.40361594105215537	0.19645317522841074	0.43215133192217914	14
GSE113873	pca2_followup_nested	lipid_handling	0.1919809678107938	0.2394155158823408	0.13742745519446647	0.2514224244321738	14
GSE113873	pca2_followup_nested	oxidative_stress	0.3819873114196574	0.587222579013511	0.20266954191974762	0.5861183755308612	14
GSE113873	pca2_followup_nested	hypoxia_glycolysis	0.39540550225658005	0.5373375246710572	0.2411285844099486	0.5497947248782736	14
GSE113873	shrunken_state_followup_nested	endothelial_activation	0.2884822532151096	0.3813006090649237	0.1864168009030829	0.4062784308334773	14
GSE113873	shrunken_state_followup_nested	smooth_muscle_contractile	0.341441578413446	0.41894164313905324	0.24577328191233339	0.44437171336155845	14
GSE113873	shrunken_state_followup_nested	inflammation	0.31219442255328494	0.42807134156284254	0.18915289906971333	0.45170469081407777	14
GSE113873	shrunken_state_followup_nested	extracellular_matrix	0.5713723935847241	0.7560382921104807	0.34553270385173007	0.8443484636024942	14
GSE113873	shrunken_state_followup_nested	coagulation_thrombosis	0.39412766476498723	0.6200025073272094	0.19872190754586627	0.6444832929247806	14
GSE113873	shrunken_state_followup_nested	lipid_handling	0.1765215707765782	0.22729543892119583	0.12502015146236722	0.23527223715475845	14
GSE113873	shrunken_state_followup_nested	oxidative_stress	0.5599589362183518	1.0557519478129525	0.21266037046403455	1.0281045450285093	14
GSE113873	shrunken_state_followup_nested	hypoxia_glycolysis	0.5162208602712348	0.7749579729577908	0.26763689299197785	0.8181975462770973	14
