## Supplementary material for "VascFlux-GEO: Comparator selection and auditability in vascular transcriptome module prediction": Analysis code and aggregate results: regularization_sensitivity_summary.csv

cohort	target	lambda	normalized_module_features	sum_abs_error	n_test_predictions	n_folds	MAE
GSE113873	delta	0.01	False	68.91176571309666	70	25	0.9844537959013808
GSE113873	delta	0.01	True	76.25135256594127	70	25	1.089305036656304
GSE113873	delta	0.1	False	46.07203013762512	70	25	0.6581718591089303
GSE113873	delta	0.1	True	57.22450501971347	70	25	0.8174929288530496
GSE113873	delta	1.0	False	36.93383177375787	70	25	0.5276261681965411
GSE113873	delta	1.0	True	40.94931257993401	70	25	0.584990179713343
GSE113873	delta	10.0	False	38.82386099217495	70	25	0.5546265856024993
GSE113873	delta	10.0	True	36.08026628922231	70	25	0.5154323755603187
GSE113873	delta	100.0	False	41.53011045054713	70	25	0.5932872921506732
GSE113873	delta	100.0	True	40.15717524288989	70	25	0.5736739320412841
GSE113873	delta	1000.0	False	42.652151044420094	70	25	0.6093164434917157
GSE113873	delta	1000.0	True	42.4232947013434	70	25	0.6060470671620486
GSE113873	followup	0.01	False	68.61460121785855	70	25	0.9802085888265507
GSE113873	followup	0.01	True	76.24742501171774	70	25	1.0892489287388247
GSE113873	followup	0.1	False	44.624034918709	70	25	0.6374862131244143
GSE113873	followup	0.1	True	56.30352480026206	70	25	0.8043360685751723
GSE113873	followup	1.0	False	30.96343045385764	70	25	0.44233472076939484
GSE113873	followup	1.0	True	38.53893839773576	70	25	0.5505562628247966
GSE113873	followup	10.0	False	24.24693100824947	70	25	0.3463847286892781
GSE113873	followup	10.0	True	27.213702162481916	70	25	0.3887671737497416
GSE113873	followup	100.0	False	23.19190904788221	70	25	0.3313129863983173
GSE113873	followup	100.0	True	23.12948224270419	70	25	0.3304211748957741
GSE113873	followup	1000.0	False	23.217643594818895	70	25	0.3316806227831271
GSE113873	followup	1000.0	True	23.160840035320383	70	25	0.33086914336171974
GSE86216	delta	0.01	False	119.54851743396353	360	25	0.3320792150943431
GSE86216	delta	0.01	True	119.57364357199708	360	25	0.33214900992221413
GSE86216	delta	0.1	False	119.29612425978043	360	25	0.3313781229438345
GSE86216	delta	0.1	True	119.52925996660169	360	25	0.33202572212944914
GSE86216	delta	1.0	False	118.16913747904262	360	25	0.3282476041084517
GSE86216	delta	1.0	True	119.13347871305935	360	25	0.33092632975849817
GSE86216	delta	10.0	False	122.92620932773092	360	25	0.3414616925770303
GSE86216	delta	10.0	True	117.9612528475962	360	25	0.32767014679887835
GSE86216	delta	100.0	False	134.43138671618894	360	25	0.3734205186560804
GSE86216	delta	100.0	True	125.19413945424402	360	25	0.34776149848401117
GSE86216	delta	1000.0	False	138.08366733943117	360	25	0.383565742609531
GSE86216	delta	1000.0	True	135.83841520551576	360	25	0.3773289311264327
GSE86216	followup	0.01	False	119.5489237276913	360	25	0.3320803436880314
GSE86216	followup	0.01	True	119.5738196680459	360	25	0.33214949907790525
GSE86216	followup	0.1	False	119.29136597644735	360	25	0.33136490549013153
GSE86216	followup	0.1	True	119.53037047606323	360	25	0.3320288068779534
GSE86216	followup	1.0	False	117.60916003655714	360	25	0.32669211121265873
GSE86216	followup	1.0	True	119.12401928688996	360	25	0.3309000535746943
GSE86216	followup	10.0	False	116.1424955506649	360	25	0.3226180431962914
GSE86216	followup	10.0	True	117.00962201148214	360	25	0.3250267278096726
GSE86216	followup	100.0	False	119.84734739270483	360	25	0.332909298313069
GSE86216	followup	100.0	True	116.91149858291647	360	25	0.32475416273032354
GSE86216	followup	1000.0	False	121.87555060641124	360	25	0.3385431961289201
GSE86216	followup	1000.0	True	120.68402102634678	360	25	0.33523339173985217
