## Supplementary material for "VascFlux-GEO: Comparator selection and auditability in vascular transcriptome module prediction": Analysis code and aggregate results: sample_size_sensitivity_summary.csv

cohort	n_train	method	sum_abs_error	n_test_predictions	n_folds	MAE
GSE113873	6	delta_ridge_fixed_0.01	61.377859386985406	70	25	0.8768265626712201
GSE113873	6	followup_ridge_nested	30.786688342413928	70	25	0.43980983346305613
GSE113873	6	mean_delta	52.99670343970644	70	25	0.7570957634243777
GSE113873	6	mean_followup	29.208545616842038	70	25	0.41726493738345766
GSE113873	6	shrunken_state_followup_nested	35.77669385229344	70	25	0.5110956264613349
GSE113873	8	delta_ridge_fixed_0.01	92.11727551293178	70	25	1.3159610787561684
GSE113873	8	followup_ridge_nested	29.093124869038252	70	25	0.4156160695576893
GSE113873	8	mean_delta	49.444890445762645	70	25	0.7063555777966092
GSE113873	8	mean_followup	28.296605016882918	70	25	0.4042372145268988
GSE113873	8	shrunken_state_followup_nested	30.440568543631223	70	25	0.43486526490901745
GSE113873	10	delta_ridge_fixed_0.01	89.6016935948882	70	25	1.2800241942126886
GSE113873	10	followup_ridge_nested	27.158983242149812	70	25	0.38798547488785445
GSE113873	10	mean_delta	47.114308511871094	70	25	0.673061550169587
GSE113873	10	mean_followup	27.01923852063112	70	25	0.38598912172330174
GSE113873	10	shrunken_state_followup_nested	29.858416859198826	70	25	0.42654881227426894
GSE113873	11	delta_ridge_fixed_0.01	60.63708960810488	60	20	1.0106181601350814
GSE113873	11	followup_ridge_nested	21.09088740645207	60	20	0.3515147901075345
GSE113873	11	mean_delta	36.469368988725265	60	20	0.6078228164787544
GSE113873	11	mean_followup	20.334660023665588	60	20	0.33891100039442645
GSE113873	11	shrunken_state_followup_nested	22.07831904469888	60	20	0.36797198407831466
GSE113873	12	delta_ridge_fixed_0.01	8.274676104991777	10	5	0.8274676104991776
GSE113873	12	followup_ridge_nested	2.9234767703233984	10	5	0.2923476770323398
GSE113873	12	mean_delta	6.367978478912471	10	5	0.6367978478912472
GSE113873	12	mean_followup	2.886977794502097	10	5	0.2886977794502097
GSE113873	12	shrunken_state_followup_nested	3.514299529269393	10	5	0.3514299529269393
GSE86216	12	delta_ridge_fixed_0.01	216.10214815444246	360	25	0.6002837448734513
GSE86216	12	followup_ridge_nested	130.46574001629438	360	25	0.36240483337859547
GSE86216	12	mean_delta	150.87466386513194	360	25	0.4190962885142554
GSE86216	12	mean_followup	131.8163066743835	360	25	0.36615640742884303
GSE86216	12	shrunken_state_followup_nested	125.40462669962258	360	25	0.3483461852767294
GSE86216	24	delta_ridge_fixed_0.01	144.76111894643628	360	25	0.4021142192956563
GSE86216	24	followup_ridge_nested	126.16354347724378	360	25	0.35045428743678825
GSE86216	24	mean_delta	143.3639746429249	360	25	0.39823326289701355
GSE86216	24	mean_followup	127.49676380032435	360	25	0.3541576772231232
GSE86216	24	shrunken_state_followup_nested	119.6839452603149	360	25	0.3324554035008747
GSE86216	36	delta_ridge_fixed_0.01	129.68468430929892	360	25	0.360235234192497
GSE86216	36	followup_ridge_nested	120.9863370596234	360	25	0.33607315849895386
GSE86216	36	mean_delta	141.14014331112588	360	25	0.39205595364201634
GSE86216	36	mean_followup	124.83921362096861	360	25	0.3467755933915795
GSE86216	36	shrunken_state_followup_nested	118.30774824781699	360	25	0.32863263402171383
GSE86216	48	delta_ridge_fixed_0.01	122.89898256182232	360	25	0.34138606267172866
GSE86216	48	followup_ridge_nested	118.27097499294216	360	25	0.328530486091506
GSE86216	48	mean_delta	139.8438981541405	360	25	0.3884552726503903
GSE86216	48	mean_followup	122.59199322575768	360	25	0.34053331451599356
GSE86216	48	shrunken_state_followup_nested	116.84066404342086	360	25	0.3245574001206135
GSE86216	57	delta_ridge_fixed_0.01	51.72889856770724	150	10	0.34485932378471496
GSE86216	57	followup_ridge_nested	50.82677311818405	150	10	0.338845154121227
GSE86216	57	mean_delta	60.03545243143749	150	10	0.4002363495429166
GSE86216	57	mean_followup	53.023789604499264	150	10	0.35349193069666174
GSE86216	57	shrunken_state_followup_nested	50.870305121938394	150	10	0.3391353674795893
GSE86216	58	delta_ridge_fixed_0.01	67.81961886625628	210	15	0.3229505660297918
GSE86216	58	followup_ridge_nested	66.65817048375683	210	15	0.3174198594464611
GSE86216	58	mean_delta	78.55095239296597	210	15	0.3740521542522189
GSE86216	58	mean_followup	69.17684172278219	210	15	0.3294135320132485
GSE86216	58	shrunken_state_followup_nested	66.17509363067711	210	15	0.3151194934794148
