## Supplementary material for "VascFlux-GEO: Comparator selection and auditability in vascular transcriptome module prediction": Analysis code and aggregate results: fair_fold_invariants.csv

cohort	repeat	fold	n_train	n_test	subject_disjoint	exported_fold_and_sample_identity	finite_predictions	max_state_difference_from_original	max_mean_followup_prediction_difference	group_fallback_calls_across_two_group_methods
GSE86216	0	0	57	15	True	True	True	2.220446049250313e-16	1.0408340855860843e-16	0
GSE86216	0	1	57	15	True	True	True	1.1102230246251565e-16	8.673617379884035e-17	0
GSE86216	0	2	58	14	True	True	True	2.220446049250313e-16	6.245004513516506e-17	0
GSE86216	0	3	58	14	True	True	True	9.71445146547012e-17	7.979727989493313e-17	0
GSE86216	0	4	58	14	True	True	True	9.86623976961809e-17	9.551821139597294e-17	0
GSE86216	1	0	57	15	True	True	True	1.1102230246251565e-16	1.1796119636642288e-16	0
GSE86216	1	1	57	15	True	True	True	2.220446049250313e-16	1.0234868508263162e-16	0
GSE86216	1	2	58	14	True	True	True	2.220446049250313e-16	8.673617379884035e-17	0
GSE86216	1	3	58	14	True	True	True	2.220446049250313e-16	8.326672684688674e-17	0
GSE86216	1	4	58	14	True	True	True	9.71445146547012e-17	6.938893903907228e-17	0
GSE86216	2	0	57	15	True	True	True	2.220446049250313e-16	9.71445146547012e-17	0
GSE86216	2	1	57	15	True	True	True	2.220446049250313e-16	6.591949208711867e-17	0
GSE86216	2	2	58	14	True	True	True	9.71445146547012e-17	9.71445146547012e-17	0
GSE86216	2	3	58	14	True	True	True	2.220446049250313e-16	6.938893903907228e-17	0
GSE86216	2	4	58	14	True	True	True	9.367506770274758e-17	7.632783294297951e-17	0
GSE86216	3	0	57	15	True	True	True	2.220446049250313e-16	1.1796119636642288e-16	0
GSE86216	3	1	57	15	True	True	True	2.220446049250313e-16	8.326672684688674e-17	0
GSE86216	3	2	58	14	True	True	True	9.71445146547012e-17	6.982261990806649e-17	0
GSE86216	3	3	58	14	True	True	True	2.220446049250313e-16	8.326672684688674e-17	0
GSE86216	3	4	58	14	True	True	True	9.71445146547012e-17	8.326672684688674e-17	0
GSE86216	4	0	57	15	True	True	True	9.71445146547012e-17	1.1102230246251565e-16	0
GSE86216	4	1	57	15	True	True	True	1.1102230246251565e-16	6.938893903907228e-17	0
GSE86216	4	2	58	14	True	True	True	9.71445146547012e-17	1.1102230246251565e-16	0
GSE86216	4	3	58	14	True	True	True	1.1102230246251565e-16	8.326672684688674e-17	0
GSE86216	4	4	58	14	True	True	True	1.1102230246251565e-16	9.71445146547012e-17	0
GSE86216	5	0	57	15	True	True	True	1.1102230246251565e-16	1.0408340855860843e-16	0
GSE86216	5	1	57	15	True	True	True	2.220446049250313e-16	9.194034422677078e-17	0
GSE86216	5	2	58	14	True	True	True	2.220446049250313e-16	9.71445146547012e-17	0
GSE86216	5	3	58	14	True	True	True	1.1102230246251565e-16	8.847089727481716e-17	0
GSE86216	5	4	58	14	True	True	True	2.220446049250313e-16	8.326672684688674e-17	0
GSE86216	6	0	57	15	True	True	True	2.220446049250313e-16	1.1102230246251565e-16	0
GSE86216	6	1	57	15	True	True	True	2.220446049250313e-16	8.326672684688674e-17	0
GSE86216	6	2	58	14	True	True	True	1.1102230246251565e-16	8.326672684688674e-17	0
GSE86216	6	3	58	14	True	True	True	2.220446049250313e-16	8.326672684688674e-17	0
GSE86216	6	4	58	14	True	True	True	2.220446049250313e-16	8.673617379884035e-17	0
GSE86216	7	0	57	15	True	True	True	1.1102230246251565e-16	5.551115123125783e-17	0
GSE86216	7	1	57	15	True	True	True	2.220446049250313e-16	9.540979117872439e-17	0
GSE86216	7	2	58	14	True	True	True	1.1102230246251565e-16	8.326672684688674e-17	0
GSE86216	7	3	58	14	True	True	True	1.1102230246251565e-16	8.283304597789254e-17	0
GSE86216	7	4	58	14	True	True	True	2.220446049250313e-16	8.326672684688674e-17	0
GSE86216	8	0	57	15	True	True	True	2.220446049250313e-16	1.0234868508263162e-16	0
GSE86216	8	1	57	15	True	True	True	2.220446049250313e-16	9.71445146547012e-17	0
GSE86216	8	2	58	14	True	True	True	9.71445146547012e-17	8.326672684688674e-17	0
GSE86216	8	3	58	14	True	True	True	9.020562075079397e-17	9.242823520438925e-17	0
GSE86216	8	4	58	14	True	True	True	2.220446049250313e-16	8.586881206085195e-17	0
GSE86216	9	0	57	15	True	True	True	2.220446049250313e-16	1.0148132334464322e-16	0
GSE86216	9	1	57	15	True	True	True	1.1102230246251565e-16	1.1102230246251565e-16	0
GSE86216	9	2	58	14	True	True	True	9.519295074422729e-17	1.0061396160665481e-16	0
GSE86216	9	3	58	14	True	True	True	2.220446049250313e-16	8.4893030105615e-17	0
GSE86216	9	4	58	14	True	True	True	1.1102230246251565e-16	1.0408340855860843e-16	0
GSE86216	10	0	57	15	True	True	True	1.1102230246251565e-16	9.71445146547012e-17	0
GSE86216	10	1	57	15	True	True	True	2.220446049250313e-16	9.020562075079397e-17	0
GSE86216	10	2	58	14	True	True	True	9.71445146547012e-17	7.979727989493313e-17	0
GSE86216	10	3	58	14	True	True	True	1.1102230246251565e-16	1.0408340855860843e-16	0
GSE86216	10	4	58	14	True	True	True	2.220446049250313e-16	8.847089727481716e-17	0
GSE86216	11	0	57	15	True	True	True	2.220446049250313e-16	8.326672684688674e-17	0
GSE86216	11	1	57	15	True	True	True	9.71445146547012e-17	1.0408340855860843e-16	0
GSE86216	11	2	58	14	True	True	True	2.220446049250313e-16	9.020562075079397e-17	0
GSE86216	11	3	58	14	True	True	True	2.220446049250313e-16	8.326672684688674e-17	0
GSE86216	11	4	58	14	True	True	True	1.1102230246251565e-16	9.71445146547012e-17	0
GSE86216	12	0	57	15	True	True	True	2.220446049250313e-16	8.326672684688674e-17	0
GSE86216	12	1	57	15	True	True	True	9.8879238130678e-17	9.75781955236954e-17	0
GSE86216	12	2	58	14	True	True	True	1.1102230246251565e-16	6.591949208711867e-17	0
GSE86216	12	3	58	14	True	True	True	1.1102230246251565e-16	9.020562075079397e-17	0
GSE86216	12	4	58	14	True	True	True	2.220446049250313e-16	8.326672684688674e-17	0
GSE86216	13	0	57	15	True	True	True	2.220446049250313e-16	9.367506770274758e-17	0
GSE86216	13	1	57	15	True	True	True	2.220446049250313e-16	9.020562075079397e-17	0
GSE86216	13	2	58	14	True	True	True	9.71445146547012e-17	1.1102230246251565e-16	0
GSE86216	13	3	58	14	True	True	True	2.220446049250313e-16	8.760353553682876e-17	0
GSE86216	13	4	58	14	True	True	True	2.220446049250313e-16	8.066464163292153e-17	0
GSE86216	14	0	57	15	True	True	True	1.1102230246251565e-16	6.938893903907228e-17	0
GSE86216	14	1	57	15	True	True	True	2.220446049250313e-16	1.0408340855860843e-16	0
GSE86216	14	2	58	14	True	True	True	9.71445146547012e-17	9.280770596475918e-17	0
GSE86216	14	3	58	14	True	True	True	2.220446049250313e-16	1.0495077029659683e-16	0
GSE86216	14	4	58	14	True	True	True	1.1102230246251565e-16	1.1102230246251565e-16	0
GSE86216	15	0	57	15	True	True	True	9.71445146547012e-17	8.673617379884035e-17	0
GSE86216	15	1	57	15	True	True	True	2.220446049250313e-16	6.938893903907228e-17	0
GSE86216	15	2	58	14	True	True	True	2.220446049250313e-16	1.1102230246251565e-16	0
GSE86216	15	3	58	14	True	True	True	2.220446049250313e-16	1.3183898417423734e-16	0
GSE86216	15	4	58	14	True	True	True	2.220446049250313e-16	9.367506770274758e-17	0
GSE86216	16	0	57	15	True	True	True	9.71445146547012e-17	1.0061396160665481e-16	0
GSE86216	16	1	57	15	True	True	True	2.220446049250313e-16	1.249000902703301e-16	0
GSE86216	16	2	58	14	True	True	True	2.220446049250313e-16	9.020562075079397e-17	0
GSE86216	16	3	58	14	True	True	True	1.1102230246251565e-16	9.020562075079397e-17	0
GSE86216	16	4	58	14	True	True	True	2.220446049250313e-16	9.020562075079397e-17	0
GSE86216	17	0	57	15	True	True	True	2.220446049250313e-16	1.249000902703301e-16	0
GSE86216	17	1	57	15	True	True	True	1.1102230246251565e-16	8.500145032286355e-17	0
GSE86216	17	2	58	14	True	True	True	1.1102230246251565e-16	1.0495077029659683e-16	0
GSE86216	17	3	58	14	True	True	True	1.1102230246251565e-16	1.0278236595162582e-16	0
GSE86216	17	4	58	14	True	True	True	2.220446049250313e-16	9.71445146547012e-17	0
GSE86216	18	0	57	15	True	True	True	1.1102230246251565e-16	8.326672684688674e-17	0
GSE86216	18	1	57	15	True	True	True	1.1102230246251565e-16	7.979727989493313e-17	0
GSE86216	18	2	58	14	True	True	True	2.220446049250313e-16	5.421010862427522e-17	0
GSE86216	18	3	58	14	True	True	True	1.1102230246251565e-16	1.0408340855860843e-16	0
GSE86216	18	4	58	14	True	True	True	1.1102230246251565e-16	1.1102230246251565e-16	0
GSE86216	19	0	57	15	True	True	True	9.71445146547012e-17	8.933825901280557e-17	0
GSE86216	19	1	57	15	True	True	True	2.220446049250313e-16	1.0928757898653885e-16	0
GSE86216	19	2	58	14	True	True	True	2.220446049250313e-16	5.551115123125783e-17	0
GSE86216	19	3	58	14	True	True	True	9.71445146547012e-17	9.93129189996722e-17	0
GSE86216	19	4	58	14	True	True	True	2.220446049250313e-16	1.249000902703301e-16	0
GSE113873	0	0	11	3	True	True	True	4.440892098500626e-16	8.326672684688674e-17	0
GSE113873	0	1	11	3	True	True	True	9.367506770274758e-17	6.938893903907228e-17	0
GSE113873	0	2	11	3	True	True	True	1.1102230246251565e-16	9.71445146547012e-17	0
GSE113873	0	3	11	3	True	True	True	9.020562075079397e-17	1.1102230246251565e-16	0
GSE113873	0	4	12	2	True	True	True	8.326672684688674e-17	8.326672684688674e-17	0
GSE113873	1	0	11	3	True	True	True	8.326672684688674e-17	8.326672684688674e-17	0
GSE113873	1	1	11	3	True	True	True	4.440892098500626e-16	8.326672684688674e-17	0
GSE113873	1	2	11	3	True	True	True	2.220446049250313e-16	8.326672684688674e-17	0
GSE113873	1	3	11	3	True	True	True	9.71445146547012e-17	1.1102230246251565e-16	0
GSE113873	1	4	12	2	True	True	True	9.020562075079397e-17	8.326672684688674e-17	0
GSE113873	2	0	11	3	True	True	True	8.326672684688674e-17	8.326672684688674e-17	0
GSE113873	2	1	11	3	True	True	True	8.326672684688674e-17	8.326672684688674e-17	0
GSE113873	2	2	11	3	True	True	True	8.326672684688674e-17	6.938893903907228e-17	0
GSE113873	2	3	11	3	True	True	True	8.326672684688674e-17	1.3877787807814457e-16	0
GSE113873	2	4	12	2	True	True	True	8.881784197001252e-16	1.0581813203458523e-16	0
GSE113873	3	0	11	3	True	True	True	8.326672684688674e-17	9.020562075079397e-17	0
GSE113873	3	1	11	3	True	True	True	4.440892098500626e-16	5.551115123125783e-17	0
GSE113873	3	2	11	3	True	True	True	9.194034422677078e-17	9.71445146547012e-17	0
GSE113873	3	3	11	3	True	True	True	8.326672684688674e-17	1.3877787807814457e-16	0
GSE113873	3	4	12	2	True	True	True	8.326672684688674e-17	8.326672684688674e-17	0
GSE113873	4	0	11	3	True	True	True	2.220446049250313e-16	8.326672684688674e-17	0
GSE113873	4	1	11	3	True	True	True	4.440892098500626e-16	5.551115123125783e-17	0
GSE113873	4	2	11	3	True	True	True	8.326672684688674e-17	8.326672684688674e-17	0
GSE113873	4	3	11	3	True	True	True	9.367506770274758e-17	5.551115123125783e-17	0
GSE113873	4	4	12	2	True	True	True	9.71445146547012e-17	9.71445146547012e-17	0
GSE113873	5	0	11	3	True	True	True	1.1102230246251565e-16	9.020562075079397e-17	0
GSE113873	5	1	11	3	True	True	True	2.220446049250313e-16	5.551115123125783e-17	0
GSE113873	5	2	11	3	True	True	True	8.326672684688674e-17	8.586881206085195e-17	0
GSE113873	5	3	11	3	True	True	True	4.440892098500626e-16	6.938893903907228e-17	0
GSE113873	5	4	12	2	True	True	True	8.326672684688674e-17	5.551115123125783e-17	0
GSE113873	6	0	11	3	True	True	True	9.020562075079397e-17	8.326672684688674e-17	0
GSE113873	6	1	11	3	True	True	True	9.8879238130678e-17	8.326672684688674e-17	0
GSE113873	6	2	11	3	True	True	True	2.220446049250313e-16	8.326672684688674e-17	0
GSE113873	6	3	11	3	True	True	True	2.220446049250313e-16	1.1102230246251565e-16	0
GSE113873	6	4	12	2	True	True	True	1.1102230246251565e-16	8.326672684688674e-17	0
GSE113873	7	0	11	3	True	True	True	9.8879238130678e-17	1.1102230246251565e-16	0
GSE113873	7	1	11	3	True	True	True	8.586881206085195e-17	8.326672684688674e-17	0
GSE113873	7	2	11	3	True	True	True	2.220446049250313e-16	1.1102230246251565e-16	0
GSE113873	7	3	11	3	True	True	True	9.020562075079397e-17	5.551115123125783e-17	0
GSE113873	7	4	12	2	True	True	True	8.326672684688674e-17	1.1102230246251565e-16	0
GSE113873	8	0	11	3	True	True	True	2.220446049250313e-16	5.551115123125783e-17	0
GSE113873	8	1	11	3	True	True	True	1.1102230246251565e-16	9.367506770274758e-17	0
GSE113873	8	2	11	3	True	True	True	8.326672684688674e-17	6.938893903907228e-17	0
GSE113873	8	3	11	3	True	True	True	4.440892098500626e-16	8.326672684688674e-17	0
GSE113873	8	4	12	2	True	True	True	2.220446049250313e-16	1.1102230246251565e-16	0
GSE113873	9	0	11	3	True	True	True	2.220446049250313e-16	8.326672684688674e-17	0
GSE113873	9	1	11	3	True	True	True	4.440892098500626e-16	8.326672684688674e-17	0
GSE113873	9	2	11	3	True	True	True	8.326672684688674e-17	9.71445146547012e-17	0
GSE113873	9	3	11	3	True	True	True	8.326672684688674e-17	8.326672684688674e-17	0
GSE113873	9	4	12	2	True	True	True	8.326672684688674e-17	8.326672684688674e-17	0
GSE113873	10	0	11	3	True	True	True	9.71445146547012e-17	8.326672684688674e-17	0
GSE113873	10	1	11	3	True	True	True	4.440892098500626e-16	5.551115123125783e-17	0
GSE113873	10	2	11	3	True	True	True	9.71445146547012e-17	9.71445146547012e-17	0
GSE113873	10	3	11	3	True	True	True	1.1102230246251565e-16	5.551115123125783e-17	0
GSE113873	10	4	12	2	True	True	True	9.020562075079397e-17	8.326672684688674e-17	0
GSE113873	11	0	11	3	True	True	True	9.020562075079397e-17	8.326672684688674e-17	0
GSE113873	11	1	11	3	True	True	True	8.326672684688674e-17	5.551115123125783e-17	0
GSE113873	11	2	11	3	True	True	True	8.326672684688674e-17	5.551115123125783e-17	0
GSE113873	11	3	11	3	True	True	True	1.1102230246251565e-16	1.6653345369377348e-16	0
GSE113873	11	4	12	2	True	True	True	8.881784197001252e-16	8.673617379884035e-17	0
GSE113873	12	0	11	3	True	True	True	4.440892098500626e-16	2.220446049250313e-16	0
GSE113873	12	1	11	3	True	True	True	1.1102230246251565e-16	5.551115123125783e-17	0
GSE113873	12	2	11	3	True	True	True	2.220446049250313e-16	5.551115123125783e-17	0
GSE113873	12	3	11	3	True	True	True	8.326672684688674e-17	1.1102230246251565e-16	0
GSE113873	12	4	12	2	True	True	True	8.326672684688674e-17	9.71445146547012e-17	0
GSE113873	13	0	11	3	True	True	True	1.1102230246251565e-16	8.326672684688674e-17	0
GSE113873	13	1	11	3	True	True	True	4.440892098500626e-16	1.1102230246251565e-16	0
GSE113873	13	2	11	3	True	True	True	1.1102230246251565e-16	8.326672684688674e-17	0
GSE113873	13	3	11	3	True	True	True	9.71445146547012e-17	5.551115123125783e-17	0
GSE113873	13	4	12	2	True	True	True	2.220446049250313e-16	8.326672684688674e-17	0
GSE113873	14	0	11	3	True	True	True	9.71445146547012e-17	1.1102230246251565e-16	0
GSE113873	14	1	11	3	True	True	True	8.326672684688674e-17	6.938893903907228e-17	0
GSE113873	14	2	11	3	True	True	True	9.71445146547012e-17	8.326672684688674e-17	0
GSE113873	14	3	11	3	True	True	True	6.938893903907228e-17	1.1102230246251565e-16	0
GSE113873	14	4	12	2	True	True	True	8.326672684688674e-17	5.898059818321144e-17	0
GSE113873	15	0	11	3	True	True	True	9.020562075079397e-17	8.326672684688674e-17	0
GSE113873	15	1	11	3	True	True	True	2.220446049250313e-16	1.1102230246251565e-16	0
GSE113873	15	2	11	3	True	True	True	8.326672684688674e-17	5.551115123125783e-17	0
GSE113873	15	3	11	3	True	True	True	8.326672684688674e-17	1.1102230246251565e-16	0
GSE113873	15	4	12	2	True	True	True	9.020562075079397e-17	8.326672684688674e-17	0
GSE113873	16	0	11	3	True	True	True	9.71445146547012e-17	1.1102230246251565e-16	0
GSE113873	16	1	11	3	True	True	True	8.881784197001252e-16	8.326672684688674e-17	0
GSE113873	16	2	11	3	True	True	True	1.1102230246251565e-16	8.326672684688674e-17	0
GSE113873	16	3	11	3	True	True	True	2.220446049250313e-16	1.1102230246251565e-16	0
GSE113873	16	4	12	2	True	True	True	9.71445146547012e-17	5.551115123125783e-17	0
GSE113873	17	0	11	3	True	True	True	9.020562075079397e-17	8.326672684688674e-17	0
GSE113873	17	1	11	3	True	True	True	4.440892098500626e-16	8.326672684688674e-17	0
GSE113873	17	2	11	3	True	True	True	9.020562075079397e-17	8.326672684688674e-17	0
GSE113873	17	3	11	3	True	True	True	9.020562075079397e-17	2.220446049250313e-16	0
GSE113873	17	4	12	2	True	True	True	8.326672684688674e-17	8.326672684688674e-17	0
GSE113873	18	0	11	3	True	True	True	1.1102230246251565e-16	1.1102230246251565e-16	0
GSE113873	18	1	11	3	True	True	True	9.020562075079397e-17	8.326672684688674e-17	0
GSE113873	18	2	11	3	True	True	True	1.1102230246251565e-16	1.1102230246251565e-16	0
GSE113873	18	3	11	3	True	True	True	8.847089727481716e-17	1.1102230246251565e-16	0
GSE113873	18	4	12	2	True	True	True	8.326672684688674e-17	8.326672684688674e-17	0
GSE113873	19	0	11	3	True	True	True	2.220446049250313e-16	1.6653345369377348e-16	0
GSE113873	19	1	11	3	True	True	True	2.220446049250313e-16	8.326672684688674e-17	0
GSE113873	19	2	11	3	True	True	True	2.220446049250313e-16	1.6653345369377348e-16	0
GSE113873	19	3	11	3	True	True	True	9.71445146547012e-17	5.551115123125783e-17	0
GSE113873	19	4	12	2	True	True	True	6.245004513516506e-17	1.1102230246251565e-16	0
