## Supplementary material for "VascFlux-GEO: Comparator selection and auditability in vascular transcriptome module prediction": Analysis code and aggregate results: fair_paired_differences.csv

cohort	method	comparator	comparison_role	estimand	estimate	conditional_ci95_low	conditional_ci95_high	n_subjects	n_repeats	bootstrap_draws	bootstrap_seed	post_hoc_nonconfirmatory
GSE86216	followup_ridge_nested	median_followup	new_MAE_aligned_comparator	comparator_MAE_minus_method_MAE	0.012497149534700859	0.0020880141310032495	0.02318948301144527	72	20	5000	2026101517	True
GSE86216	followup_ridge_nested	group_median_followup	new_MAE_aligned_comparator	comparator_MAE_minus_method_MAE	0.012497149534700859	0.0020880141310032495	0.02318948301144527	72	20	5000	2026101517	True
GSE86216	followup_ridge_nested	median_delta	new_MAE_aligned_comparator	comparator_MAE_minus_method_MAE	0.05814132072022796	0.03396301071715272	0.08285764223066062	72	20	5000	2026101517	True
GSE86216	followup_ridge_nested	group_median_delta	new_MAE_aligned_comparator	comparator_MAE_minus_method_MAE	0.05814132072022796	0.03396301071715272	0.08285764223066062	72	20	5000	2026101517	True
GSE86216	shrunken_state_followup_nested	median_followup	new_MAE_aligned_comparator	comparator_MAE_minus_method_MAE	0.014921338154991208	0.0033126912951839654	0.026779752468188995	72	20	5000	2026101517	True
GSE86216	shrunken_state_followup_nested	group_median_followup	new_MAE_aligned_comparator	comparator_MAE_minus_method_MAE	0.014921338154991208	0.0033126912951839654	0.026779752468188995	72	20	5000	2026101517	True
GSE86216	shrunken_state_followup_nested	median_delta	new_MAE_aligned_comparator	comparator_MAE_minus_method_MAE	0.06056550934051831	0.03942426346594629	0.08248475106463128	72	20	5000	2026101517	True
GSE86216	shrunken_state_followup_nested	group_median_delta	new_MAE_aligned_comparator	comparator_MAE_minus_method_MAE	0.06056550934051831	0.03942426346594629	0.08248475106463128	72	20	5000	2026101517	True
GSE86216	mean_followup	median_followup	new_MAE_aligned_comparator	comparator_MAE_minus_method_MAE	-5.518236119557313e-05	-0.003919634773802346	0.003945519868757691	72	20	5000	2026101517	True
GSE86216	mean_followup	group_median_followup	new_MAE_aligned_comparator	comparator_MAE_minus_method_MAE	-5.518236119557313e-05	-0.003919634773802346	0.003945519868757691	72	20	5000	2026101517	True
GSE86216	mean_followup	median_delta	new_MAE_aligned_comparator	comparator_MAE_minus_method_MAE	0.045588988824331524	0.01678203586666122	0.07405468834752445	72	20	5000	2026101517	True
GSE86216	mean_followup	group_median_delta	new_MAE_aligned_comparator	comparator_MAE_minus_method_MAE	0.045588988824331524	0.01678203586666122	0.07405468834752445	72	20	5000	2026101517	True
GSE86216	followup_ridge_nested	shrunken_state_followup_nested	direct_ridge_vs_scalar	comparator_MAE_minus_method_MAE	-0.0024241886202903506	-0.009053839876560766	0.003985372028781071	72	20	5000	2026101517	True
GSE86216	followup_ridge_nested	median_followup	empirically_best_simple_baseline	comparator_MAE_minus_method_MAE	0.012497149534700859	0.0020880141310032495	0.02318948301144527	72	20	5000	2026101517	True
GSE86216	shrunken_state_followup_nested	median_followup	empirically_best_simple_baseline	comparator_MAE_minus_method_MAE	0.014921338154991208	0.0033126912951839654	0.026779752468188995	72	20	5000	2026101517	True
GSE113873	followup_ridge_nested	median_followup	new_MAE_aligned_comparator	comparator_MAE_minus_method_MAE	-0.003969586233722114	-0.019412136298606584	0.007975557572410275	14	20	5000	2026101518	True
GSE113873	followup_ridge_nested	group_median_followup	new_MAE_aligned_comparator	comparator_MAE_minus_method_MAE	0.02555372989657697	0.008806471890457766	0.043857634277112756	14	20	5000	2026101518	True
GSE113873	followup_ridge_nested	median_delta	new_MAE_aligned_comparator	comparator_MAE_minus_method_MAE	0.24398335660017276	0.028445936242225064	0.627810764451837	14	20	5000	2026101518	True
GSE113873	followup_ridge_nested	group_median_delta	new_MAE_aligned_comparator	comparator_MAE_minus_method_MAE	0.2696618959695209	0.047926140472072144	0.6412943654650658	14	20	5000	2026101518	True
GSE113873	shrunken_state_followup_nested	median_followup	new_MAE_aligned_comparator	comparator_MAE_minus_method_MAE	-0.05409915607709188	-0.17871206922251315	0.014945691001454837	14	20	5000	2026101518	True
GSE113873	shrunken_state_followup_nested	group_median_followup	new_MAE_aligned_comparator	comparator_MAE_minus_method_MAE	-0.024575839946792803	-0.1431447673492483	0.04510351190703183	14	20	5000	2026101518	True
GSE113873	shrunken_state_followup_nested	median_delta	new_MAE_aligned_comparator	comparator_MAE_minus_method_MAE	0.19385378675680306	0.031762023602263614	0.4726947886323249	14	20	5000	2026101518	True
GSE113873	shrunken_state_followup_nested	group_median_delta	new_MAE_aligned_comparator	comparator_MAE_minus_method_MAE	0.21953232612615112	0.05205853505078209	0.4829241973828906	14	20	5000	2026101518	True
GSE113873	mean_followup	median_followup	new_MAE_aligned_comparator	comparator_MAE_minus_method_MAE	-0.004304044731318605	-0.018687911725441392	0.007687452731554701	14	20	5000	2026101518	True
GSE113873	mean_followup	group_median_followup	new_MAE_aligned_comparator	comparator_MAE_minus_method_MAE	0.02521927139898047	0.008526231603550817	0.043535741560209805	14	20	5000	2026101518	True
GSE113873	mean_followup	median_delta	new_MAE_aligned_comparator	comparator_MAE_minus_method_MAE	0.24364889810257634	0.026512455963264986	0.6292348889995253	14	20	5000	2026101518	True
GSE113873	mean_followup	group_median_delta	new_MAE_aligned_comparator	comparator_MAE_minus_method_MAE	0.2693274374719244	0.04628211772498087	0.6425121447627545	14	20	5000	2026101518	True
GSE113873	followup_ridge_nested	shrunken_state_followup_nested	direct_ridge_vs_scalar	comparator_MAE_minus_method_MAE	0.05012956984336977	-0.008140721045386809	0.1599563131063289	14	20	5000	2026101518	True
GSE113873	followup_ridge_nested	median_followup	empirically_best_simple_baseline	comparator_MAE_minus_method_MAE	-0.003969586233722114	-0.019412136298606584	0.007975557572410275	14	20	5000	2026101518	True
GSE113873	shrunken_state_followup_nested	median_followup	empirically_best_simple_baseline	comparator_MAE_minus_method_MAE	-0.05409915607709188	-0.17871206922251315	0.014945691001454837	14	20	5000	2026101518	True
