## Supplementary material for "VascFlux-GEO: Comparator selection and auditability in vascular transcriptome module prediction": Analysis code and aggregate results: fair_repeat_metrics.csv

cohort	repeat	method	MAE	n_subjects	n_module_predictions	RMSE
GSE113873	0	delta_ridge_fixed_0.01	0.9652332773170446	14	112	1.7682572238181373
GSE113873	0	delta_ridge_nested	0.5901539327206681	14	112	1.098192303543967
GSE113873	0	followup_ridge_fixed_0.01	0.967645861626845	14	112	1.7746212733412785
GSE113873	0	followup_ridge_nested	0.3411535561455987	14	112	0.467174630008761
GSE113873	0	group_mean_delta	0.6974630982091633	14	112	1.2679537264574903
GSE113873	0	group_mean_followup	0.36454085600610764	14	112	0.49358953346005513
GSE113873	0	group_median_delta	0.6194029663461935	14	112	1.15432282602688
GSE113873	0	group_median_followup	0.35901530447741264	14	112	0.4964185462264985
GSE113873	0	mean_delta	0.6489090564938506	14	112	1.191085624946323
GSE113873	0	mean_followup	0.33887034752075446	14	112	0.46022845296647835
GSE113873	0	median_delta	0.6043605440933569	14	112	1.1444259574717608
GSE113873	0	median_followup	0.33641717748821465	14	112	0.4673653362665814
GSE113873	0	pca2_followup_nested	0.3551160602134727	14	112	0.49649695346994543
GSE113873	0	persistence	0.5874014976101984	14	112	1.1529014016540835
GSE113873	0	shrunken_state_followup_nested	0.3730719874193011	14	112	0.5605004618297066
GSE113873	1	delta_ridge_fixed_0.01	1.1064167795465443	14	112	3.4357738999283343
GSE113873	1	delta_ridge_nested	0.555155025425658	14	112	1.101551636834588
GSE113873	1	followup_ridge_fixed_0.01	1.1133606174121229	14	112	3.4373245516464856
GSE113873	1	followup_ridge_nested	0.3361335265499275	14	112	0.4714154593884636
GSE113873	1	group_mean_delta	0.6705852140058044	14	112	1.2511100679146143
GSE113873	1	group_mean_followup	0.36858886063577073	14	112	0.5181067876288744
GSE113873	1	group_median_delta	0.5716472373194337	14	112	1.1349464418660917
GSE113873	1	group_median_followup	0.3656590980377376	14	112	0.5215132680893836
GSE113873	1	mean_delta	0.6026450738807115	14	112	1.1792260746106737
GSE113873	1	mean_followup	0.33817597367561697	14	112	0.46604821521031226
GSE113873	1	median_delta	0.5515205484169877	14	112	1.1272442284297106
GSE113873	1	median_followup	0.3366062882144382	14	112	0.4608773346614778
GSE113873	1	pca2_followup_nested	0.33892562432135864	14	112	0.4726444519919387
GSE113873	1	persistence	0.5610157455568595	14	112	1.1294278211358495
GSE113873	1	shrunken_state_followup_nested	0.36002109437502716	14	112	0.5549284888528161
GSE113873	2	delta_ridge_fixed_0.01	0.8487284940599416	14	112	1.9568064184214933
GSE113873	2	delta_ridge_nested	0.5764086698942892	14	112	1.2127357650142487
GSE113873	2	followup_ridge_fixed_0.01	0.8484556970475323	14	112	1.9505075328030914
GSE113873	2	followup_ridge_nested	0.32534913020883166	14	112	0.46105267795732674
GSE113873	2	group_mean_delta	0.6415122981237505	14	112	1.2939485481440531
GSE113873	2	group_mean_followup	0.35450512457393923	14	112	0.4954665396941674
GSE113873	2	group_median_delta	0.5879120132360462	14	112	1.1828225587870902
GSE113873	2	group_median_followup	0.3450614996904404	14	112	0.47986826695491164
GSE113873	2	mean_delta	0.6212943757079229	14	112	1.2365393862471483
GSE113873	2	mean_followup	0.3268980554405822	14	112	0.46051661980454073
GSE113873	2	median_delta	0.5719750038480834	14	112	1.1734947514304324
GSE113873	2	median_followup	0.32363176543226274	14	112	0.4479558638777184
GSE113873	2	pca2_followup_nested	0.31832239166349047	14	112	0.44836852361319823
GSE113873	2	persistence	0.5435909800750239	14	112	1.1748434268459484
GSE113873	2	shrunken_state_followup_nested	0.3717067507811033	14	112	0.5712030932679811
GSE113873	3	delta_ridge_fixed_0.01	1.0525211384900737	14	112	2.5234991116215215
GSE113873	3	delta_ridge_nested	0.5655443787343865	14	112	1.1543399452911465
GSE113873	3	followup_ridge_fixed_0.01	1.0262424296627854	14	112	2.468696097032468
GSE113873	3	followup_ridge_nested	0.32738786685716875	14	112	0.4483880501854006
GSE113873	3	group_mean_delta	0.6223664809712514	14	112	1.2562340804005516
GSE113873	3	group_mean_followup	0.3736009428172739	14	112	0.520895058955191
GSE113873	3	group_median_delta	0.5589728387607905	14	112	1.1280679148920472
GSE113873	3	group_median_followup	0.3634763605520212	14	112	0.5034592004180477
GSE113873	3	mean_delta	0.5950723592740428	14	112	1.185728823019829
GSE113873	3	mean_followup	0.32828303230415656	14	112	0.44977993424332974
GSE113873	3	median_delta	0.5514988712314193	14	112	1.1192507397243328
GSE113873	3	median_followup	0.3161991371404165	14	112	0.4288618038935297
GSE113873	3	pca2_followup_nested	0.3169578222860579	14	112	0.4360154971382938
GSE113873	3	persistence	0.5542269594853698	14	112	1.135444220843112
GSE113873	3	shrunken_state_followup_nested	0.36210743268706996	14	112	0.5421218871577622
GSE113873	4	delta_ridge_fixed_0.01	0.9493692900933002	14	112	1.7988003970277682
GSE113873	4	delta_ridge_nested	0.5603971711089617	14	112	1.0996371505575369
GSE113873	4	followup_ridge_fixed_0.01	0.9453383383834681	14	112	1.798172371771907
GSE113873	4	followup_ridge_nested	0.32046654518236267	14	112	0.4409965411533853
GSE113873	4	group_mean_delta	0.6701998311236197	14	112	1.2951339865098839
GSE113873	4	group_mean_followup	0.3633621949769113	14	112	0.49582309879134223
GSE113873	4	group_median_delta	0.6141461560862258	14	112	1.1843215435532342
GSE113873	4	group_median_followup	0.3569106437866424	14	112	0.4761042733566514
GSE113873	4	mean_delta	0.5918896680461675	14	112	1.213578222271064
GSE113873	4	mean_followup	0.32646100664229577	14	112	0.44408685659497216
GSE113873	4	median_delta	0.5699282808838881	14	112	1.1593297737060042
GSE113873	4	median_followup	0.3278060377967554	14	112	0.43899333501298776
GSE113873	4	pca2_followup_nested	0.31680244771877347	14	112	0.43089000272884664
GSE113873	4	persistence	0.5744400625463094	14	112	1.177774178303985
GSE113873	4	shrunken_state_followup_nested	0.361136918592375	14	112	0.5549478707930275
GSE113873	5	delta_ridge_fixed_0.01	0.9359029782984409	14	112	1.6465678584556882
GSE113873	5	delta_ridge_nested	0.6109116038507932	14	112	1.143518781910078
GSE113873	5	followup_ridge_fixed_0.01	0.9366161617680747	14	112	1.6550544078018492
GSE113873	5	followup_ridge_nested	0.3552248952690982	14	112	0.48740161848473385
GSE113873	5	group_mean_delta	0.6889281724610669	14	112	1.2527701438689205
GSE113873	5	group_mean_followup	0.3859837781125135	14	112	0.5210324206228598
GSE113873	5	group_median_delta	0.6283047705427018	14	112	1.1427512080765294
GSE113873	5	group_median_followup	0.38239117565593367	14	112	0.5319791888908041
GSE113873	5	mean_delta	0.6365969343237021	14	112	1.171143018779476
GSE113873	5	mean_followup	0.35790688674202503	14	112	0.4896444473891168
GSE113873	5	median_delta	0.6023901941482188	14	112	1.1179877839983259
GSE113873	5	median_followup	0.35912320480563265	14	112	0.5006593387603712
GSE113873	5	pca2_followup_nested	0.35375233741681317	14	112	0.48163375891193455
GSE113873	5	persistence	0.5929240892141284	14	112	1.1413914436297186
GSE113873	5	shrunken_state_followup_nested	0.38655233546556034	14	112	0.5714477345328244
GSE113873	6	delta_ridge_fixed_0.01	1.5894493808164758	14	112	4.617120715546606
GSE113873	6	delta_ridge_nested	0.5942208658084555	14	112	1.2061859256750933
GSE113873	6	followup_ridge_fixed_0.01	1.5461074607112444	14	112	4.497710672689253
GSE113873	6	followup_ridge_nested	0.3548316959758525	14	112	0.4914021086650472
GSE113873	6	group_mean_delta	0.6928156199290935	14	112	1.4080008586682642
GSE113873	6	group_mean_followup	0.4012084597516706	14	112	0.540560574807291
GSE113873	6	group_median_delta	0.6139534854921577	14	112	1.2612003796552398
GSE113873	6	group_median_followup	0.38393157206233425	14	112	0.5088703660876176
GSE113873	6	mean_delta	0.6394420939235136	14	112	1.3097552551201712
GSE113873	6	mean_followup	0.361385352908593	14	112	0.4927976114454168
GSE113873	6	median_delta	0.5913264286602568	14	112	1.252351796744889
GSE113873	6	median_followup	0.3586079165400015	14	112	0.4823228604687103
GSE113873	6	pca2_followup_nested	0.3554838905534936	14	112	0.4882391595605495
GSE113873	6	persistence	0.5787403738885677	14	112	1.267751173332267
GSE113873	6	shrunken_state_followup_nested	0.4022967881692861	14	112	0.6047597767807171
GSE113873	7	delta_ridge_fixed_0.01	1.5644854994940014	14	112	3.5560974774122176
GSE113873	7	delta_ridge_nested	0.5672559756239838	14	112	1.1500302630266903
GSE113873	7	followup_ridge_fixed_0.01	1.565709572496934	14	112	3.5489740789314426
GSE113873	7	followup_ridge_nested	0.33811529240569616	14	112	0.45903155393277034
GSE113873	7	group_mean_delta	0.7416770702694737	14	112	1.369535599547333
GSE113873	7	group_mean_followup	0.37084133270640546	14	112	0.5119797080032051
GSE113873	7	group_median_delta	0.7272186313682509	14	112	1.2992787141733821
GSE113873	7	group_median_followup	0.36465471403257677	14	112	0.49965111289068176
GSE113873	7	mean_delta	0.6079247532822905	14	112	1.2224878409674098
GSE113873	7	mean_followup	0.33925481063407265	14	112	0.46044311379539943
GSE113873	7	median_delta	0.5575072501039285	14	112	1.148212492975022
GSE113873	7	median_followup	0.3400690078079021	14	112	0.44878991379524513
GSE113873	7	pca2_followup_nested	0.3362714227329172	14	112	0.4578421580531853
GSE113873	7	persistence	0.5552928343723555	14	112	1.1644536351319386
GSE113873	7	shrunken_state_followup_nested	0.366425805363348	14	112	0.5509379546323542
GSE113873	8	delta_ridge_fixed_0.01	0.9991409042581669	14	112	1.9659959259542257
GSE113873	8	delta_ridge_nested	0.6161724718565259	14	112	1.1340332492135523
GSE113873	8	followup_ridge_fixed_0.01	0.9899359689685255	14	112	1.9613805986662036
GSE113873	8	followup_ridge_nested	0.35862268720035384	14	112	0.5007554398400975
GSE113873	8	group_mean_delta	0.7222339932879277	14	112	1.3133791678584452
GSE113873	8	group_mean_followup	0.39066602250449994	14	112	0.5240162294566741
GSE113873	8	group_median_delta	0.6494044235325258	14	112	1.1902441655553515
GSE113873	8	group_median_followup	0.3906402149872611	14	112	0.5313802196530966
GSE113873	8	mean_delta	0.6683144699195218	14	112	1.2228550782093623
GSE113873	8	mean_followup	0.35914299568247987	14	112	0.49599941650378787
GSE113873	8	median_delta	0.6298489655831011	14	112	1.1851196749099968
GSE113873	8	median_followup	0.3612791277877389	14	112	0.5030658423541745
GSE113873	8	pca2_followup_nested	0.35664264856183486	14	112	0.49304971300270223
GSE113873	8	persistence	0.6114700186030586	14	112	1.1945573934655567
GSE113873	8	shrunken_state_followup_nested	0.45083800487112813	14	112	0.7552396253920184
GSE113873	9	delta_ridge_fixed_0.01	1.1902407160495923	14	112	3.456237941744683
GSE113873	9	delta_ridge_nested	0.502174538433294	14	112	0.8488492835210153
GSE113873	9	followup_ridge_fixed_0.01	1.195796602164499	14	112	3.457335455503837
GSE113873	9	followup_ridge_nested	0.3383242010739484	14	112	0.4686261816771255
GSE113873	9	group_mean_delta	0.6608844264975946	14	112	1.2378896214435435
GSE113873	9	group_mean_followup	0.3612628462982812	14	112	0.498421754527277
GSE113873	9	group_median_delta	0.5990249692869177	14	112	1.1466409082508626
GSE113873	9	group_median_followup	0.3491778674336911	14	112	0.48221189162613015
GSE113873	9	mean_delta	0.6252952092737346	14	112	1.1888281901798485
GSE113873	9	mean_followup	0.3417201619889855	14	112	0.46426020757031305
GSE113873	9	median_delta	0.592534652738377	14	112	1.1435868582455504
GSE113873	9	median_followup	0.3311075158730406	14	112	0.45646288766154514
GSE113873	9	pca2_followup_nested	0.34016862757110056	14	112	0.4633041314932262
GSE113873	9	persistence	0.572035521139509	14	112	1.1301469648185805
GSE113873	9	shrunken_state_followup_nested	0.3635652826883957	14	112	0.5534277090758851
GSE113873	10	delta_ridge_fixed_0.01	0.9077960008687486	14	112	2.119717747607796
GSE113873	10	delta_ridge_nested	0.6256770672070967	14	112	1.1632859709321715
GSE113873	10	followup_ridge_fixed_0.01	0.9066921855090243	14	112	2.1264806525319724
GSE113873	10	followup_ridge_nested	0.36240795641475476	14	112	0.49327446876146536
GSE113873	10	group_mean_delta	0.7102296186139346	14	112	1.282054327462357
GSE113873	10	group_mean_followup	0.3999367929815296	14	112	0.5404366906557972
GSE113873	10	group_median_delta	0.6418603593836119	14	112	1.1717854523210314
GSE113873	10	group_median_followup	0.400420045541368	14	112	0.5431166366969703
GSE113873	10	mean_delta	0.6558922299359916	14	112	1.1900880433147345
GSE113873	10	mean_followup	0.3660632446091454	14	112	0.49646056879481715
GSE113873	10	median_delta	0.6254009554156589	14	112	1.1540743785050978
GSE113873	10	median_followup	0.34982691466676424	14	112	0.48775173506271113
GSE113873	10	pca2_followup_nested	0.36410167558147327	14	112	0.4943586787521033
GSE113873	10	persistence	0.6060032156803455	14	112	1.1624523462070326
GSE113873	10	shrunken_state_followup_nested	0.444166093661726	14	112	0.7321477248818287
GSE113873	11	delta_ridge_fixed_0.01	0.8847345588203955	14	112	1.4683971437735954
GSE113873	11	delta_ridge_nested	0.5535849194341761	14	112	1.0685106605656092
GSE113873	11	followup_ridge_fixed_0.01	0.8924160169552258	14	112	1.480252415112572
GSE113873	11	followup_ridge_nested	0.3257926315890637	14	112	0.44865314629996417
GSE113873	11	group_mean_delta	0.6377059254899274	14	112	1.230074191559141
GSE113873	11	group_mean_followup	0.36322024119200125	14	112	0.4944382838493284
GSE113873	11	group_median_delta	0.582650982923448	14	112	1.1289968985627685
GSE113873	11	group_median_followup	0.3528978301505742	14	112	0.4845743600289683
GSE113873	11	mean_delta	0.6139943556897768	14	112	1.1724643988078653
GSE113873	11	mean_followup	0.33440365025576	14	112	0.45094925835269795
GSE113873	11	median_delta	0.5730250563034239	14	112	1.117806549287958
GSE113873	11	median_followup	0.32276779171540243	14	112	0.44318303766475964
GSE113873	11	pca2_followup_nested	0.3317978559680065	14	112	0.4545753833977734
GSE113873	11	persistence	0.5581145462036384	14	112	1.1223327537527548
GSE113873	11	shrunken_state_followup_nested	0.35682047072186335	14	112	0.5365395746563111
GSE113873	12	delta_ridge_fixed_0.01	1.4565245802805644	14	112	4.5774992851323875
GSE113873	12	delta_ridge_nested	0.6030461932989971	14	112	1.2269824902397652
GSE113873	12	followup_ridge_fixed_0.01	1.4587873846400614	14	112	4.560727451011808
GSE113873	12	followup_ridge_nested	0.3520986161776477	14	112	0.49650914931328866
GSE113873	12	group_mean_delta	0.6735668018707053	14	112	1.3047512651072612
GSE113873	12	group_mean_followup	0.3841683268072223	14	112	0.5368299845326885
GSE113873	12	group_median_delta	0.6132711123014426	14	112	1.195623505864688
GSE113873	12	group_median_followup	0.3693354206926879	14	112	0.4995349982029422
GSE113873	12	mean_delta	0.6555915412256647	14	112	1.2598169592010577
GSE113873	12	mean_followup	0.34558332435214295	14	112	0.4807053213672716
GSE113873	12	median_delta	0.588341345070636	14	112	1.1872661486864757
GSE113873	12	median_followup	0.34228906161769695	14	112	0.46796463418527795
GSE113873	12	pca2_followup_nested	0.33580834278725924	14	112	0.46436189500768177
GSE113873	12	persistence	0.5676221131268264	14	112	1.178209277704538
GSE113873	12	shrunken_state_followup_nested	0.3909441149111911	14	112	0.5909488962076742
GSE113873	13	delta_ridge_fixed_0.01	1.1627801971932339	14	112	2.999573553460214
GSE113873	13	delta_ridge_nested	0.5443087693029965	14	112	0.9736816210240022
GSE113873	13	followup_ridge_fixed_0.01	1.1604828835112737	14	112	2.9953478993583285
GSE113873	13	followup_ridge_nested	0.3504150624752936	14	112	0.46824268155751947
GSE113873	13	group_mean_delta	0.6599009935176171	14	112	1.2658987167384865
GSE113873	13	group_mean_followup	0.3750837630719243	14	112	0.4942070255434795
GSE113873	13	group_median_delta	0.6010338669149123	14	112	1.1500286711736183
GSE113873	13	group_median_followup	0.37713902353965734	14	112	0.5039776306487361
GSE113873	13	mean_delta	0.6357422024897543	14	112	1.2221860574245471
GSE113873	13	mean_followup	0.3534037634719266	14	112	0.4694446451352689
GSE113873	13	median_delta	0.5865794943521713	14	112	1.1548878201920891
GSE113873	13	median_followup	0.3512466666609334	14	112	0.4776193664880955
GSE113873	13	pca2_followup_nested	0.34736051153233555	14	112	0.4603326775198956
GSE113873	13	persistence	0.5740322985871865	14	112	1.1674459888939874
GSE113873	13	shrunken_state_followup_nested	0.3843508940368668	14	112	0.5697638742533452
GSE113873	14	delta_ridge_fixed_0.01	0.7320257768938486	14	112	1.345214812553632
GSE113873	14	delta_ridge_nested	0.5409946257465221	14	112	1.0620864062726705
GSE113873	14	followup_ridge_fixed_0.01	0.7328189125578014	14	112	1.3448991264958379
GSE113873	14	followup_ridge_nested	0.3055657770078747	14	112	0.4292049019338006
GSE113873	14	group_mean_delta	0.626866914135853	14	112	1.2239518971090375
GSE113873	14	group_mean_followup	0.34322545087282075	14	112	0.4818391628943475
GSE113873	14	group_median_delta	0.5729929007726664	14	112	1.126036144677619
GSE113873	14	group_median_followup	0.33569238786274447	14	112	0.4682758650572537
GSE113873	14	mean_delta	0.5980415153723622	14	112	1.169849564734542
GSE113873	14	mean_followup	0.31498733233529314	14	112	0.43179328774477194
GSE113873	14	median_delta	0.5590212312603778	14	112	1.1134606545268158
GSE113873	14	median_followup	0.30882198345247025	14	112	0.4253379094470053
GSE113873	14	pca2_followup_nested	0.31176729544360116	14	112	0.4349937341399867
GSE113873	14	persistence	0.5502658591229547	14	112	1.120938641715256
GSE113873	14	shrunken_state_followup_nested	0.3374041528013964	14	112	0.5205429136055608
GSE113873	15	delta_ridge_fixed_0.01	0.9432554479609516	14	112	1.815944892550984
GSE113873	15	delta_ridge_nested	0.639130206714163	14	112	1.3209735676480747
GSE113873	15	followup_ridge_fixed_0.01	0.9388338949336154	14	112	1.803680004866495
GSE113873	15	followup_ridge_nested	0.3781562650593219	14	112	0.6595439890254845
GSE113873	15	group_mean_delta	0.6822582676564173	14	112	1.3140119714246759
GSE113873	15	group_mean_followup	0.43705011636445823	14	112	0.7798668577534695
GSE113873	15	group_median_delta	0.6656657797206957	14	112	1.3070144611578423
GSE113873	15	group_median_followup	0.4379177855940474	14	112	0.7842995407459541
GSE113873	15	mean_delta	0.6851678951277319	14	112	1.3468402739680494
GSE113873	15	mean_followup	0.3784446003650568	14	112	0.6561192470686676
GSE113873	15	median_delta	0.6468550005216824	14	112	1.3280581038446133
GSE113873	15	median_followup	0.3842838512241728	14	112	0.6692290887526666
GSE113873	15	pca2_followup_nested	0.375770653244133	14	112	0.6557023385598749
GSE113873	15	persistence	0.6440701314305786	14	112	1.322797984737156
GSE113873	15	shrunken_state_followup_nested	0.48173736532374045	14	112	0.8860363512861891
GSE113873	16	delta_ridge_fixed_0.01	0.9618320097772849	14	112	1.7483980877136855
GSE113873	16	delta_ridge_nested	0.5866302150710488	14	112	1.1334261574616669
GSE113873	16	followup_ridge_fixed_0.01	0.9600681447613771	14	112	1.7512976050776559
GSE113873	16	followup_ridge_nested	0.3353176182241672	14	112	0.470609237637749
GSE113873	16	group_mean_delta	0.6931461065590013	14	112	1.3143366253337598
GSE113873	16	group_mean_followup	0.37324481861695424	14	112	0.5153922242588287
GSE113873	16	group_median_delta	0.6183119471286164	14	112	1.196764631820989
GSE113873	16	group_median_followup	0.3607132126952383	14	112	0.4898587795401945
GSE113873	16	mean_delta	0.6496443392172984	14	112	1.2557179921189814
GSE113873	16	mean_followup	0.33741055535804365	14	112	0.47005986635060704
GSE113873	16	median_delta	0.6044433772015703	14	112	1.1923924710145948
GSE113873	16	median_followup	0.3319043747909217	14	112	0.458356085252555
GSE113873	16	pca2_followup_nested	0.3297619428358468	14	112	0.4563386441478026
GSE113873	16	persistence	0.5887678046552228	14	112	1.1959020472674031
GSE113873	16	shrunken_state_followup_nested	0.4252863022585451	14	112	0.7635471830965195
GSE113873	17	delta_ridge_fixed_0.01	0.8371140120471885	14	112	1.5609564369346487
GSE113873	17	delta_ridge_nested	0.5329637180233145	14	112	0.9615757033670059
GSE113873	17	followup_ridge_fixed_0.01	0.8420842151794222	14	112	1.5873619407534616
GSE113873	17	followup_ridge_nested	0.39393717990538063	14	112	0.6396951304694511
GSE113873	17	group_mean_delta	0.6786011632829612	14	112	1.3260165699865978
GSE113873	17	group_mean_followup	0.3916999463547049	14	112	0.5675183795472076
GSE113873	17	group_median_delta	0.5992467696947947	14	112	1.159556855056295
GSE113873	17	group_median_followup	0.3699552797386854	14	112	0.4928476702200054
GSE113873	17	mean_delta	0.6449726712256119	14	112	1.211822482562929
GSE113873	17	mean_followup	0.34797900533252696	14	112	0.47972514554368306
GSE113873	17	median_delta	0.5729212317173848	14	112	1.1449079238418716
GSE113873	17	median_followup	0.33882945392099	14	112	0.45692343291817017
GSE113873	17	pca2_followup_nested	0.3426770433644281	14	112	0.47199777305459123
GSE113873	17	persistence	0.570528047486432	14	112	1.142050192618287
GSE113873	17	shrunken_state_followup_nested	0.44123808795765757	14	112	0.7567638570836189
GSE113873	18	delta_ridge_fixed_0.01	0.926074872626648	14	112	1.946242589922013
GSE113873	18	delta_ridge_nested	0.5963513963684547	14	112	1.1321858986115951
GSE113873	18	followup_ridge_fixed_0.01	0.9325536758893074	14	112	1.9481023805762103
GSE113873	18	followup_ridge_nested	0.34702060363161724	14	112	0.4969960406174774
GSE113873	18	group_mean_delta	0.6786833929950374	14	112	1.28340888117777
GSE113873	18	group_mean_followup	0.38039975368728884	14	112	0.5323142244469983
GSE113873	18	group_median_delta	0.6145486854424638	14	112	1.1715130645270595
GSE113873	18	group_median_followup	0.3766790926872288	14	112	0.5320876973680415
GSE113873	18	mean_delta	0.648077573569318	14	112	1.2109625201634813
GSE113873	18	mean_followup	0.349190029073788	14	112	0.4923864793845898
GSE113873	18	median_delta	0.6038295882386767	14	112	1.1781119865636602
GSE113873	18	median_followup	0.3439450057841599	14	112	0.4963689415915263
GSE113873	18	pca2_followup_nested	0.34343583499129215	14	112	0.49525586216322365
GSE113873	18	persistence	0.5921067998244306	14	112	1.1839774525611588
GSE113873	18	shrunken_state_followup_nested	0.44088503826243614	14	112	0.7528717790373931
GSE113873	19	delta_ridge_fixed_0.01	1.6097555494003246	14	112	4.624786883966181
GSE113873	19	delta_ridge_nested	0.5762550441274127	14	112	1.2664539921302675
GSE113873	19	followup_ridge_fixed_0.01	1.5680167149180357	14	112	4.505745493736104
GSE113873	19	followup_ridge_nested	0.351886695272936	14	112	0.49520734080585194
GSE113873	19	group_mean_delta	0.6692637695715661	14	112	1.3930384322525817
GSE113873	19	group_mean_followup	0.393727083800179	14	112	0.5491302002022465
GSE113873	19	group_median_delta	0.6118758257634183	14	112	1.2601668724107984
GSE113873	19	group_median_followup	0.3676138713401524	14	112	0.5049027068702623
GSE113873	19	mean_delta	0.6326588892859858	14	112	1.3097172578079017
GSE113873	19	mean_followup	0.35933284388558034	14	112	0.495509030147045
GSE113873	19	median_delta	0.5945669148411526	14	112	1.2557342478622515
GSE113873	19	median_followup	0.3540537952325389	14	112	0.4777618773578587
GSE113873	19	pca2_followup_nested	0.35113203677592836	14	112	0.4905808732397156
GSE113873	19	persistence	0.5836296978495626	14	112	1.2726990334917108
GSE113873	19	shrunken_state_followup_nested	0.4002442791462735	14	112	0.6069712519739463
GSE86216	0	delta_ridge_fixed_0.01	0.3270448032296749	72	576	0.4126960893991863
GSE86216	0	delta_ridge_nested	0.32429749439839145	72	576	0.4080277940225037
GSE86216	0	followup_ridge_fixed_0.01	0.3270242553537333	72	576	0.4126957444108916
GSE86216	0	followup_ridge_nested	0.32562548951640224	72	576	0.4090159194228273
GSE86216	0	group_mean_delta	0.38799217606014147	72	576	0.4895193928895496
GSE86216	0	group_mean_followup	0.34004930546574685	72	576	0.4318679763805071
GSE86216	0	group_median_delta	0.3872492598447222	72	576	0.4917633571334408
GSE86216	0	group_median_followup	0.3405633516363012	72	576	0.4340857584751314
GSE86216	0	mean_delta	0.38799217606014147	72	576	0.4895193928895496
GSE86216	0	mean_followup	0.34004930546574685	72	576	0.4318679763805071
GSE86216	0	median_delta	0.3872492598447222	72	576	0.4917633571334408
GSE86216	0	median_followup	0.3405633516363012	72	576	0.4340857584751314
GSE86216	0	pca2_followup_nested	0.3319350979937162	72	576	0.4190387871077308
GSE86216	0	persistence	0.38235697629294013	72	576	0.48526993146686603
GSE86216	0	shrunken_state_followup_nested	0.32561726511784395	72	576	0.40891381397265114
GSE86216	1	delta_ridge_fixed_0.01	0.32733602283708785	72	576	0.4113690776559416
GSE86216	1	delta_ridge_nested	0.3211280672931006	72	576	0.40337102592543456
GSE86216	1	followup_ridge_fixed_0.01	0.3273570069022014	72	576	0.4113791298014143
GSE86216	1	followup_ridge_nested	0.3200767979974978	72	576	0.4015836170567052
GSE86216	1	group_mean_delta	0.3798722600790165	72	576	0.48016318528768237
GSE86216	1	group_mean_followup	0.3382474114828119	72	576	0.4280421605565787
GSE86216	1	group_median_delta	0.37788827928341895	72	576	0.4829679999448015
GSE86216	1	group_median_followup	0.3375741905331029	72	576	0.43097068220844154
GSE86216	1	mean_delta	0.3798722600790165	72	576	0.48016318528768237
GSE86216	1	mean_followup	0.3382474114828119	72	576	0.4280421605565787
GSE86216	1	median_delta	0.37788827928341895	72	576	0.4829679999448015
GSE86216	1	median_followup	0.3375741905331029	72	576	0.43097068220844154
GSE86216	1	pca2_followup_nested	0.3232945261590027	72	576	0.4093081330107982
GSE86216	1	persistence	0.37626493851549864	72	576	0.4783044470372508
GSE86216	1	shrunken_state_followup_nested	0.32127080097596344	72	576	0.40436206552474524
GSE86216	2	delta_ridge_fixed_0.01	0.3407584583814468	72	576	0.42473371372676755
GSE86216	2	delta_ridge_nested	0.3350688694605173	72	576	0.41711248359510805
GSE86216	2	followup_ridge_fixed_0.01	0.34075003748312627	72	576	0.42471622679662924
GSE86216	2	followup_ridge_nested	0.3315366014975387	72	576	0.4137145121214161
GSE86216	2	group_mean_delta	0.38716809392782653	72	576	0.4872462985626594
GSE86216	2	group_mean_followup	0.34057401053617	72	576	0.430761965804098
GSE86216	2	group_median_delta	0.38765598364673864	72	576	0.4902988872560589
GSE86216	2	group_median_followup	0.34023076687933407	72	576	0.4326561261720722
GSE86216	2	mean_delta	0.38716809392782653	72	576	0.4872462985626594
GSE86216	2	mean_followup	0.34057401053617	72	576	0.430761965804098
GSE86216	2	median_delta	0.38765598364673864	72	576	0.4902988872560589
GSE86216	2	median_followup	0.34023076687933407	72	576	0.4326561261720722
GSE86216	2	pca2_followup_nested	0.33402939278797145	72	576	0.4188044029352536
GSE86216	2	persistence	0.37904801110882774	72	576	0.4816162166879708
GSE86216	2	shrunken_state_followup_nested	0.3257328281750402	72	576	0.4120947823613929
GSE86216	3	delta_ridge_fixed_0.01	0.3320065082358737	72	576	0.41687757926082386
GSE86216	3	delta_ridge_nested	0.3282813507587117	72	576	0.4109454373195293
GSE86216	3	followup_ridge_fixed_0.01	0.3320165877836063	72	576	0.41688289873193224
GSE86216	3	followup_ridge_nested	0.32453377594472155	72	576	0.4053947015082579
GSE86216	3	group_mean_delta	0.38972212698761033	72	576	0.4900071330467889
GSE86216	3	group_mean_followup	0.33763463484550915	72	576	0.42740132918702123
GSE86216	3	group_median_delta	0.38927816636365814	72	576	0.4940084311880473
GSE86216	3	group_median_followup	0.33663858902076105	72	576	0.4299908507489186
GSE86216	3	mean_delta	0.38972212698761033	72	576	0.4900071330467889
GSE86216	3	mean_followup	0.33763463484550915	72	576	0.42740132918702123
GSE86216	3	median_delta	0.38927816636365814	72	576	0.4940084311880473
GSE86216	3	median_followup	0.33663858902076105	72	576	0.4299908507489186
GSE86216	3	pca2_followup_nested	0.3268668747609918	72	576	0.4139069381946894
GSE86216	3	persistence	0.38302860025511676	72	576	0.48447001347128504
GSE86216	3	shrunken_state_followup_nested	0.32435225105008264	72	576	0.40609281375356077
GSE86216	4	delta_ridge_fixed_0.01	0.33325028278763225	72	576	0.4169968390930899
GSE86216	4	delta_ridge_nested	0.3295749520836704	72	576	0.41106145528948973
GSE86216	4	followup_ridge_fixed_0.01	0.33325383091748967	72	576	0.4170007614143432
GSE86216	4	followup_ridge_nested	0.3263246461809945	72	576	0.40821662343675
GSE86216	4	group_mean_delta	0.3800565210621199	72	576	0.48358031004201585
GSE86216	4	group_mean_followup	0.34072562832644876	72	576	0.4332762015215705
GSE86216	4	group_median_delta	0.37950891751787946	72	576	0.4851666559657466
GSE86216	4	group_median_followup	0.3403807017209933	72	576	0.4350793301384249
GSE86216	4	mean_delta	0.3800565210621199	72	576	0.48358031004201585
GSE86216	4	mean_followup	0.34072562832644876	72	576	0.4332762015215705
GSE86216	4	median_delta	0.37950891751787946	72	576	0.4851666559657466
GSE86216	4	median_followup	0.3403807017209933	72	576	0.4350793301384249
GSE86216	4	pca2_followup_nested	0.3319439962665146	72	576	0.41901473455325494
GSE86216	4	persistence	0.37753149644143036	72	576	0.48125081662743896
GSE86216	4	shrunken_state_followup_nested	0.326012825508057	72	576	0.41203568558852605
GSE86216	5	delta_ridge_fixed_0.01	0.336640799089575	72	576	0.4223684418834087
GSE86216	5	delta_ridge_nested	0.3314121946533805	72	576	0.4150373390634103
GSE86216	5	followup_ridge_fixed_0.01	0.33666591198745494	72	576	0.4223671956074962
GSE86216	5	followup_ridge_nested	0.33254442712488363	72	576	0.4151493107990973
GSE86216	5	group_mean_delta	0.38907726396274867	72	576	0.48887617665619937
GSE86216	5	group_mean_followup	0.34496387842947246	72	576	0.43828898886130274
GSE86216	5	group_median_delta	0.39157103960962414	72	576	0.4941967618117654
GSE86216	5	group_median_followup	0.34448447795544923	72	576	0.4387257368968838
GSE86216	5	mean_delta	0.38907726396274867	72	576	0.48887617665619937
GSE86216	5	mean_followup	0.34496387842947246	72	576	0.43828898886130274
GSE86216	5	median_delta	0.39157103960962414	72	576	0.4941967618117654
GSE86216	5	median_followup	0.34448447795544923	72	576	0.4387257368968838
GSE86216	5	pca2_followup_nested	0.3366544352237477	72	576	0.4246204169456871
GSE86216	5	persistence	0.3799730977180614	72	576	0.48257169026409424
GSE86216	5	shrunken_state_followup_nested	0.325938799959119	72	576	0.4110990709499477
GSE86216	6	delta_ridge_fixed_0.01	0.3354515724149177	72	576	0.4155838151747246
GSE86216	6	delta_ridge_nested	0.3300038333071929	72	576	0.40995259004209433
GSE86216	6	followup_ridge_fixed_0.01	0.3354657361910358	72	576	0.4155752775159399
GSE86216	6	followup_ridge_nested	0.32828181438565746	72	576	0.40703394520950786
GSE86216	6	group_mean_delta	0.38648523262875384	72	576	0.4888259499460862
GSE86216	6	group_mean_followup	0.33841399864590715	72	576	0.4281680382945136
GSE86216	6	group_median_delta	0.38710319695205864	72	576	0.4919140472012426
GSE86216	6	group_median_followup	0.3402697338284013	72	576	0.4323619276872106
GSE86216	6	mean_delta	0.38648523262875384	72	576	0.4888259499460862
GSE86216	6	mean_followup	0.33841399864590715	72	576	0.4281680382945136
GSE86216	6	median_delta	0.38710319695205864	72	576	0.4919140472012426
GSE86216	6	median_followup	0.3402697338284013	72	576	0.4323619276872106
GSE86216	6	pca2_followup_nested	0.3282211319476806	72	576	0.41211530049887524
GSE86216	6	persistence	0.3777972311477732	72	576	0.4815355445700359
GSE86216	6	shrunken_state_followup_nested	0.32489090177370233	72	576	0.40747778207568275
GSE86216	7	delta_ridge_fixed_0.01	0.34003594461274206	72	576	0.4271040275794383
GSE86216	7	delta_ridge_nested	0.3338584660680464	72	576	0.4187018002838687
GSE86216	7	followup_ridge_fixed_0.01	0.34002426020065696	72	576	0.42709414647880006
GSE86216	7	followup_ridge_nested	0.3279681756354937	72	576	0.4099533565115415
GSE86216	7	group_mean_delta	0.3873399334523542	72	576	0.49045895366194914
GSE86216	7	group_mean_followup	0.34292137471648343	72	576	0.4329243631375146
GSE86216	7	group_median_delta	0.384529904197528	72	576	0.49184390974343806
GSE86216	7	group_median_followup	0.3425109276611551	72	576	0.435313330620214
GSE86216	7	mean_delta	0.3873399334523542	72	576	0.49045895366194914
GSE86216	7	mean_followup	0.34292137471648343	72	576	0.4329243631375146
GSE86216	7	median_delta	0.384529904197528	72	576	0.49184390974343806
GSE86216	7	median_followup	0.3425109276611551	72	576	0.435313330620214
GSE86216	7	pca2_followup_nested	0.33064354891559916	72	576	0.4160481539418048
GSE86216	7	persistence	0.3819070156080371	72	576	0.4852831528609336
GSE86216	7	shrunken_state_followup_nested	0.32453808391149974	72	576	0.4091285748722644
GSE86216	8	delta_ridge_fixed_0.01	0.3297487423417984	72	576	0.4125659528972905
GSE86216	8	delta_ridge_nested	0.3260598566184055	72	576	0.4083683498883346
GSE86216	8	followup_ridge_fixed_0.01	0.3297584524561272	72	576	0.41257638433054783
GSE86216	8	followup_ridge_nested	0.32677550283839224	72	576	0.40847456756149164
GSE86216	8	group_mean_delta	0.3849268677188531	72	576	0.48826489114396393
GSE86216	8	group_mean_followup	0.34311581131388635	72	576	0.4340499034552833
GSE86216	8	group_median_delta	0.3862659252254289	72	576	0.49180830631658334
GSE86216	8	group_median_followup	0.34342250054002804	72	576	0.4369724490032355
GSE86216	8	mean_delta	0.3849268677188531	72	576	0.48826489114396393
GSE86216	8	mean_followup	0.34311581131388635	72	576	0.4340499034552833
GSE86216	8	median_delta	0.3862659252254289	72	576	0.49180830631658334
GSE86216	8	median_followup	0.34342250054002804	72	576	0.4369724490032355
GSE86216	8	pca2_followup_nested	0.33265742411592086	72	576	0.4184683716093231
GSE86216	8	persistence	0.3810325442117418	72	576	0.4860017586047315
GSE86216	8	shrunken_state_followup_nested	0.32382403248223146	72	576	0.408389846636328
GSE86216	9	delta_ridge_fixed_0.01	0.3369058725310834	72	576	0.42668034196703614
GSE86216	9	delta_ridge_nested	0.32971230799443585	72	576	0.4167788283800524
GSE86216	9	followup_ridge_fixed_0.01	0.3369310790717454	72	576	0.4266908771590051
GSE86216	9	followup_ridge_nested	0.3266475020768176	72	576	0.41019930334182864
GSE86216	9	group_mean_delta	0.38510952314788327	72	576	0.4889370294712556
GSE86216	9	group_mean_followup	0.33727163310425046	72	576	0.4291764153702228
GSE86216	9	group_median_delta	0.3853937852747148	72	576	0.49314056618367946
GSE86216	9	group_median_followup	0.3377503644225726	72	576	0.4305433188425357
GSE86216	9	mean_delta	0.38510952314788327	72	576	0.4889370294712556
GSE86216	9	mean_followup	0.33727163310425046	72	576	0.4291764153702228
GSE86216	9	median_delta	0.3853937852747148	72	576	0.49314056618367946
GSE86216	9	median_followup	0.3377503644225726	72	576	0.4305433188425357
GSE86216	9	pca2_followup_nested	0.32511295530703077	72	576	0.41057956188481937
GSE86216	9	persistence	0.3773287615276492	72	576	0.4821545987904627
GSE86216	9	shrunken_state_followup_nested	0.3267120867409537	72	576	0.41340383498489486
GSE86216	10	delta_ridge_fixed_0.01	0.3330482355039447	72	576	0.4202773716960282
GSE86216	10	delta_ridge_nested	0.3293332313977269	72	576	0.41387416905983837
GSE86216	10	followup_ridge_fixed_0.01	0.3330340182275941	72	576	0.4202700437108612
GSE86216	10	followup_ridge_nested	0.3264952871573892	72	576	0.40893899631437175
GSE86216	10	group_mean_delta	0.38757423864314305	72	576	0.49013081255376295
GSE86216	10	group_mean_followup	0.3370743601603645	72	576	0.4276729841324291
GSE86216	10	group_median_delta	0.38626044877779697	72	576	0.4916156333857062
GSE86216	10	group_median_followup	0.3381394756163645	72	576	0.430985633011021
GSE86216	10	mean_delta	0.38757423864314305	72	576	0.49013081255376295
GSE86216	10	mean_followup	0.3370743601603645	72	576	0.4276729841324291
GSE86216	10	median_delta	0.38626044877779697	72	576	0.4916156333857062
GSE86216	10	median_followup	0.3381394756163645	72	576	0.430985633011021
GSE86216	10	pca2_followup_nested	0.330941797620124	72	576	0.41660302029741714
GSE86216	10	persistence	0.3810862353791018	72	576	0.486036970255575
GSE86216	10	shrunken_state_followup_nested	0.32214941657496915	72	576	0.40653268112592494
GSE86216	11	delta_ridge_fixed_0.01	0.33591839209853025	72	576	0.41872979060439647
GSE86216	11	delta_ridge_nested	0.3297694630030926	72	576	0.4121873059656867
GSE86216	11	followup_ridge_fixed_0.01	0.33593525195881885	72	576	0.4187296954513064
GSE86216	11	followup_ridge_nested	0.32743903423325416	72	576	0.4093095290200723
GSE86216	11	group_mean_delta	0.3869363677571387	72	576	0.48869395964682055
GSE86216	11	group_mean_followup	0.3393477903385676	72	576	0.42812048298548955
GSE86216	11	group_median_delta	0.38735728936189806	72	576	0.49214458631738817
GSE86216	11	group_median_followup	0.3388157115690472	72	576	0.4316722755681583
GSE86216	11	mean_delta	0.3869363677571387	72	576	0.48869395964682055
GSE86216	11	mean_followup	0.3393477903385676	72	576	0.42812048298548955
GSE86216	11	median_delta	0.38735728936189806	72	576	0.49214458631738817
GSE86216	11	median_followup	0.3388157115690472	72	576	0.4316722755681583
GSE86216	11	pca2_followup_nested	0.3300662639880942	72	576	0.41412935558685127
GSE86216	11	persistence	0.38003311275826646	72	576	0.4849834707946677
GSE86216	11	shrunken_state_followup_nested	0.3236153828998937	72	576	0.40586627423719174
GSE86216	12	delta_ridge_fixed_0.01	0.33856896161591604	72	576	0.42040821225736513
GSE86216	12	delta_ridge_nested	0.33081587587076894	72	576	0.41290946113222904
GSE86216	12	followup_ridge_fixed_0.01	0.3385890027185497	72	576	0.42041395197387815
GSE86216	12	followup_ridge_nested	0.3251639813569105	72	576	0.4059856865581066
GSE86216	12	group_mean_delta	0.38318364822982515	72	576	0.4892933522266489
GSE86216	12	group_mean_followup	0.3393978091125168	72	576	0.4278456457280635
GSE86216	12	group_median_delta	0.383199795722424	72	576	0.489952243668919
GSE86216	12	group_median_followup	0.3379042808803229	72	576	0.43049910861575663
GSE86216	12	mean_delta	0.38318364822982515	72	576	0.4892933522266489
GSE86216	12	mean_followup	0.3393978091125168	72	576	0.4278456457280635
GSE86216	12	median_delta	0.383199795722424	72	576	0.489952243668919
GSE86216	12	median_followup	0.3379042808803229	72	576	0.43049910861575663
GSE86216	12	pca2_followup_nested	0.328824274932497	72	576	0.4126370122581394
GSE86216	12	persistence	0.3782971629600214	72	576	0.48289421832422574
GSE86216	12	shrunken_state_followup_nested	0.3244815204544449	72	576	0.40683570542477676
GSE86216	13	delta_ridge_fixed_0.01	0.3370566791515892	72	576	0.4226190023206265
GSE86216	13	delta_ridge_nested	0.3305721185106952	72	576	0.414653032318949
GSE86216	13	followup_ridge_fixed_0.01	0.3370741703992589	72	576	0.4226274257743272
GSE86216	13	followup_ridge_nested	0.33030829325853633	72	576	0.41146274828489515
GSE86216	13	group_mean_delta	0.38620786552315944	72	576	0.48851051162896525
GSE86216	13	group_mean_followup	0.34103750872470795	72	576	0.42816587867434946
GSE86216	13	group_median_delta	0.38697580712550494	72	576	0.4919902744472964
GSE86216	13	group_median_followup	0.3393451174139147	72	576	0.4295635861654478
GSE86216	13	mean_delta	0.38620786552315944	72	576	0.48851051162896525
GSE86216	13	mean_followup	0.34103750872470795	72	576	0.42816587867434946
GSE86216	13	median_delta	0.38697580712550494	72	576	0.4919902744472964
GSE86216	13	median_followup	0.3393451174139147	72	576	0.4295635861654478
GSE86216	13	pca2_followup_nested	0.33023204529641303	72	576	0.4139000780248135
GSE86216	13	persistence	0.3811068321256709	72	576	0.4856965280199909
GSE86216	13	shrunken_state_followup_nested	0.32298505734966887	72	576	0.40477640383263125
GSE86216	14	delta_ridge_fixed_0.01	0.336600648709343	72	576	0.4195880249462515
GSE86216	14	delta_ridge_nested	0.33261911964399477	72	576	0.41424906026233466
GSE86216	14	followup_ridge_fixed_0.01	0.3365754319441681	72	576	0.4195666361324813
GSE86216	14	followup_ridge_nested	0.32775125310957337	72	576	0.40651972895458055
GSE86216	14	group_mean_delta	0.39010148961065666	72	576	0.49015124226552587
GSE86216	14	group_mean_followup	0.3398575543954595	72	576	0.4309893816320323
GSE86216	14	group_median_delta	0.3907373510404093	72	576	0.4954195098888032
GSE86216	14	group_median_followup	0.33994247634770597	72	576	0.4324762517544477
GSE86216	14	mean_delta	0.39010148961065666	72	576	0.49015124226552587
GSE86216	14	mean_followup	0.3398575543954595	72	576	0.4309893816320323
GSE86216	14	median_delta	0.3907373510404093	72	576	0.4954195098888032
GSE86216	14	median_followup	0.33994247634770597	72	576	0.4324762517544477
GSE86216	14	pca2_followup_nested	0.32645957122996955	72	576	0.41307526159299157
GSE86216	14	persistence	0.3830446866332576	72	576	0.4847715007837107
GSE86216	14	shrunken_state_followup_nested	0.3269077270539231	72	576	0.4094098839437266
GSE86216	15	delta_ridge_fixed_0.01	0.35062793972070333	72	576	0.43594228969471155
GSE86216	15	delta_ridge_nested	0.34257176008097834	72	576	0.42599731215561765
GSE86216	15	followup_ridge_fixed_0.01	0.35062311029826887	72	576	0.4359542384854115
GSE86216	15	followup_ridge_nested	0.3351675560801908	72	576	0.4195615877421457
GSE86216	15	group_mean_delta	0.385977870652005	72	576	0.4883544101502741
GSE86216	15	group_mean_followup	0.3413463602064773	72	576	0.4368992100918375
GSE86216	15	group_median_delta	0.38691716759842687	72	576	0.48991628767073636
GSE86216	15	group_median_followup	0.34287471505573874	72	576	0.4383450104137964
GSE86216	15	mean_delta	0.385977870652005	72	576	0.4883544101502741
GSE86216	15	mean_followup	0.3413463602064773	72	576	0.4368992100918375
GSE86216	15	median_delta	0.38691716759842687	72	576	0.48991628767073636
GSE86216	15	median_followup	0.34287471505573874	72	576	0.4383450104137964
GSE86216	15	pca2_followup_nested	0.33485402160685707	72	576	0.42444236576063277
GSE86216	15	persistence	0.37988992696287727	72	576	0.48348160438624427
GSE86216	15	shrunken_state_followup_nested	0.32791551194888124	72	576	0.41515487895827813
GSE86216	16	delta_ridge_fixed_0.01	0.343227899253625	72	576	0.4269206526901824
GSE86216	16	delta_ridge_nested	0.3355404932625557	72	576	0.4192820881331485
GSE86216	16	followup_ridge_fixed_0.01	0.34323129269334324	72	576	0.4269128060358379
GSE86216	16	followup_ridge_nested	0.32950274468923446	72	576	0.4103557826665507
GSE86216	16	group_mean_delta	0.38684557819630594	72	576	0.49053708626533643
GSE86216	16	group_mean_followup	0.343098662743841	72	576	0.43537839004629164
GSE86216	16	group_median_delta	0.38783697623907043	72	576	0.4932823157960671
GSE86216	16	group_median_followup	0.34211608544546995	72	576	0.4368897929604435
GSE86216	16	mean_delta	0.38684557819630594	72	576	0.49053708626533643
GSE86216	16	mean_followup	0.343098662743841	72	576	0.43537839004629164
GSE86216	16	median_delta	0.38783697623907043	72	576	0.4932823157960671
GSE86216	16	median_followup	0.34211608544546995	72	576	0.4368897929604435
GSE86216	16	pca2_followup_nested	0.33148351096134737	72	576	0.41909760359160264
GSE86216	16	persistence	0.38201318787683786	72	576	0.4877292838268948
GSE86216	16	shrunken_state_followup_nested	0.3316619870566006	72	576	0.41645780495917467
GSE86216	17	delta_ridge_fixed_0.01	0.32642801204883254	72	576	0.41297995400267473
GSE86216	17	delta_ridge_nested	0.3209677108814305	72	576	0.4047358898886455
GSE86216	17	followup_ridge_fixed_0.01	0.3264529667417981	72	576	0.41298747238964983
GSE86216	17	followup_ridge_nested	0.32114363231969356	72	576	0.40198847394840626
GSE86216	17	group_mean_delta	0.38075285781166535	72	576	0.4826089876101239
GSE86216	17	group_mean_followup	0.34013283072858735	72	576	0.4307148881027797
GSE86216	17	group_median_delta	0.3791557109851869	72	576	0.48581946961092815
GSE86216	17	group_median_followup	0.34042851809212166	72	576	0.43254783371950045
GSE86216	17	mean_delta	0.38075285781166535	72	576	0.4826089876101239
GSE86216	17	mean_followup	0.34013283072858735	72	576	0.4307148881027797
GSE86216	17	median_delta	0.3791557109851869	72	576	0.48581946961092815
GSE86216	17	median_followup	0.34042851809212166	72	576	0.43254783371950045
GSE86216	17	pca2_followup_nested	0.3248831675957422	72	576	0.4105428682581746
GSE86216	17	persistence	0.3768696538530408	72	576	0.4809106826576516
GSE86216	17	shrunken_state_followup_nested	0.3221812617441024	72	576	0.4059735761731759
GSE86216	18	delta_ridge_fixed_0.01	0.339223191951173	72	576	0.42398058685409046
GSE86216	18	delta_ridge_nested	0.3325548260460215	72	576	0.41457257748447063
GSE86216	18	followup_ridge_fixed_0.01	0.3392355824723956	72	576	0.4240088940394454
GSE86216	18	followup_ridge_nested	0.3327722258533679	72	576	0.4149189318444491
GSE86216	18	group_mean_delta	0.3892720979779114	72	576	0.4938980686653858
GSE86216	18	group_mean_followup	0.3426502342756199	72	576	0.4322135636430061
GSE86216	18	group_median_delta	0.39009162539576103	72	576	0.4984038452670928
GSE86216	18	group_median_followup	0.34238580566323984	72	576	0.4347836569711343
GSE86216	18	mean_delta	0.3892720979779114	72	576	0.4938980686653858
GSE86216	18	mean_followup	0.3426502342756199	72	576	0.4322135636430061
GSE86216	18	median_delta	0.39009162539576103	72	576	0.4984038452670928
GSE86216	18	median_followup	0.34238580566323984	72	576	0.4347836569711343
GSE86216	18	pca2_followup_nested	0.33163495416344013	72	576	0.41606378316512144
GSE86216	18	persistence	0.38322105796973305	72	576	0.4884878066433445
GSE86216	18	shrunken_state_followup_nested	0.3307169333617285	72	576	0.41596122035284816
GSE86216	19	delta_ridge_fixed_0.01	0.3497470487331502	72	576	0.43342961525861096
GSE86216	19	delta_ridge_nested	0.342281424989457	72	576	0.4242771723983077
GSE86216	19	followup_ridge_fixed_0.01	0.34976414184673055	72	576	0.43344611193913224
GSE86216	19	followup_ridge_nested	0.3334444635639824	72	576	0.4127474064937895
GSE86216	19	group_mean_delta	0.38935923396054134	72	576	0.4924602766945129
GSE86216	19	group_mean_followup	0.34268904518563215	72	576	0.4310885881122198
GSE86216	19	group_median_delta	0.38735298906284077	72	576	0.49517524373804883
GSE86216	19	group_median_followup	0.34366840523252473	72	576	0.43345793597886567
GSE86216	19	mean_delta	0.38935923396054134	72	576	0.4924602766945129
GSE86216	19	mean_followup	0.34268904518563215	72	576	0.4310885881122198
GSE86216	19	median_delta	0.38735298906284077	72	576	0.49517524373804883
GSE86216	19	median_followup	0.34366840523252473	72	576	0.43345793597886567
GSE86216	19	pca2_followup_nested	0.33684681602072813	72	576	0.42160504224746326
GSE86216	19	persistence	0.3831675900688521	72	576	0.4886449868041923
GSE86216	19	shrunken_state_followup_nested	0.3295147582760189	72	576	0.41307892311488054
