## Supplementary material for "VascFlux-GEO: Comparator selection and auditability in vascular transcriptome module prediction": Analysis code and aggregate results: robustness_annotation_coverage.csv

cohort	mapping_scheme	platform	module	frozen_genes	observed_genes	union_observed_genes	retained_target_probes_in_platform	platform_rows_parsed	platform_ambiguous_rows	ambiguous_rows_intersecting_module_genes	unique_symbol_target_probes	unique_symbol_target_genes
GSE86216	module_preferred	GPL14951_family.soft.gz	endothelial_activation	13	13	83	141	29377	46	0	141	83
GSE86216	module_preferred	GPL14951_family.soft.gz	smooth_muscle_contractile	9	9	83	141	29377	46	0	141	83
GSE86216	module_preferred	GPL14951_family.soft.gz	inflammation	14	13	83	141	29377	46	0	141	83
GSE86216	module_preferred	GPL14951_family.soft.gz	extracellular_matrix	11	11	83	141	29377	46	0	141	83
GSE86216	module_preferred	GPL14951_family.soft.gz	coagulation_thrombosis	12	12	83	141	29377	46	0	141	83
GSE86216	module_preferred	GPL14951_family.soft.gz	lipid_handling	11	11	83	141	29377	46	0	141	83
GSE86216	module_preferred	GPL14951_family.soft.gz	oxidative_stress	9	9	83	141	29377	46	0	141	83
GSE86216	module_preferred	GPL14951_family.soft.gz	hypoxia_glycolysis	8	8	83	141	29377	46	0	141	83
GSE86216	unique_symbol_only	GPL14951_family.soft.gz	endothelial_activation	13	13	83	141	29377	46	0	141	83
GSE86216	unique_symbol_only	GPL14951_family.soft.gz	smooth_muscle_contractile	9	9	83	141	29377	46	0	141	83
GSE86216	unique_symbol_only	GPL14951_family.soft.gz	inflammation	14	13	83	141	29377	46	0	141	83
GSE86216	unique_symbol_only	GPL14951_family.soft.gz	extracellular_matrix	11	11	83	141	29377	46	0	141	83
GSE86216	unique_symbol_only	GPL14951_family.soft.gz	coagulation_thrombosis	12	12	83	141	29377	46	0	141	83
GSE86216	unique_symbol_only	GPL14951_family.soft.gz	lipid_handling	11	11	83	141	29377	46	0	141	83
GSE86216	unique_symbol_only	GPL14951_family.soft.gz	oxidative_stress	9	9	83	141	29377	46	0	141	83
GSE86216	unique_symbol_only	GPL14951_family.soft.gz	hypoxia_glycolysis	8	8	83	141	29377	46	0	141	83
GSE113873	module_preferred	GPL15207_full2.txt	endothelial_activation	13	13	84	290	49395	1981	8	282	83
GSE113873	module_preferred	GPL15207_full2.txt	smooth_muscle_contractile	9	9	84	290	49395	1981	8	282	83
GSE113873	module_preferred	GPL15207_full2.txt	inflammation	14	14	84	290	49395	1981	8	282	83
GSE113873	module_preferred	GPL15207_full2.txt	extracellular_matrix	11	11	84	290	49395	1981	8	282	83
GSE113873	module_preferred	GPL15207_full2.txt	coagulation_thrombosis	12	12	84	290	49395	1981	8	282	83
GSE113873	module_preferred	GPL15207_full2.txt	lipid_handling	11	11	84	290	49395	1981	8	282	83
GSE113873	module_preferred	GPL15207_full2.txt	oxidative_stress	9	9	84	290	49395	1981	8	282	83
GSE113873	module_preferred	GPL15207_full2.txt	hypoxia_glycolysis	8	8	84	290	49395	1981	8	282	83
GSE113873	unique_symbol_only	GPL15207_full2.txt	endothelial_activation	13	13	83	282	49395	1981	8	282	83
GSE113873	unique_symbol_only	GPL15207_full2.txt	smooth_muscle_contractile	9	9	83	282	49395	1981	8	282	83
GSE113873	unique_symbol_only	GPL15207_full2.txt	inflammation	14	14	83	282	49395	1981	8	282	83
GSE113873	unique_symbol_only	GPL15207_full2.txt	extracellular_matrix	11	11	83	282	49395	1981	8	282	83
GSE113873	unique_symbol_only	GPL15207_full2.txt	coagulation_thrombosis	12	12	83	282	49395	1981	8	282	83
GSE113873	unique_symbol_only	GPL15207_full2.txt	lipid_handling	11	11	83	282	49395	1981	8	282	83
GSE113873	unique_symbol_only	GPL15207_full2.txt	oxidative_stress	9	8	83	282	49395	1981	8	282	83
GSE113873	unique_symbol_only	GPL15207_full2.txt	hypoxia_glycolysis	8	8	83	282	49395	1981	8	282	83
