## Supplementary material for "VascFlux-GEO: Comparator selection and auditability in vascular transcriptome module prediction": Analysis code and aggregate results: robustness_annotation_summary.csv

cohort	mapping_scheme	method	comparator	n_subjects	n_repeats	method_MAE	comparator_MAE	within_scheme_MAE_improvement	within_scheme_fractional_MAE_improvement	conditional_subject_ci95_low	conditional_subject_ci95_high	bootstrap_draws	uncertainty_scope	interpretation
GSE86216	module_preferred	mean_followup	mean_followup	72	5	0.33944619813133736	0.33944619813133736	0.0	0.0	0.0	0.0	5000	conditional on fixed fitted OOF predictions; no bootstrap refitting	compare improvement within mapping; mapping changes target definition
GSE86216	module_preferred	mean_followup	median_followup	72	5	0.33944619813133736	0.33907751995809854	-0.0003686781732388526	-0.0010872975987450068	-0.004286636525474383	0.003599544678447586	5000	conditional on fixed fitted OOF predictions; no bootstrap refitting	compare improvement within mapping; mapping changes target definition
GSE86216	module_preferred	median_followup	mean_followup	72	5	0.33907751995809854	0.33944619813133736	0.0003686781732388526	0.0010861166667013454	-0.0035995446784475877	0.004286636525474375	5000	conditional on fixed fitted OOF predictions; no bootstrap refitting	compare improvement within mapping; mapping changes target definition
GSE86216	module_preferred	median_followup	median_followup	72	5	0.33907751995809854	0.33907751995809854	0.0	0.0	0.0	0.0	5000	conditional on fixed fitted OOF predictions; no bootstrap refitting	compare improvement within mapping; mapping changes target definition
GSE86216	module_preferred	followup_ridge_nested	mean_followup	72	5	0.325619462227431	0.33944619813133736	0.013826735903906361	0.040733217752984135	0.004598084366934715	0.02391101743678715	5000	conditional on fixed fitted OOF predictions; no bootstrap refitting	compare improvement within mapping; mapping changes target definition
GSE86216	module_preferred	followup_ridge_nested	median_followup	72	5	0.325619462227431	0.33907751995809854	0.013458057730667508	0.0396902092840911	0.0028569291950745848	0.024726941887170412	5000	conditional on fixed fitted OOF predictions; no bootstrap refitting	compare improvement within mapping; mapping changes target definition
GSE86216	module_preferred	shrunken_state_followup_nested	mean_followup	72	5	0.32459719416539745	0.33944619813133736	0.014849003965939892	0.04374479386625672	0.004369304577066587	0.02505425132342583	5000	conditional on fixed fitted OOF predictions; no bootstrap refitting	compare improvement within mapping; mapping changes target definition
GSE86216	module_preferred	shrunken_state_followup_nested	median_followup	72	5	0.32459719416539745	0.33907751995809854	0.01448032579270104	0.0427050598768401	0.002939468258041525	0.025886025396913682	5000	conditional on fixed fitted OOF predictions; no bootstrap refitting	compare improvement within mapping; mapping changes target definition
GSE86216	unique_symbol_only	mean_followup	mean_followup	72	5	0.33944619813133736	0.33944619813133736	0.0	0.0	0.0	0.0	5000	conditional on fixed fitted OOF predictions; no bootstrap refitting	compare improvement within mapping; mapping changes target definition
GSE86216	unique_symbol_only	mean_followup	median_followup	72	5	0.33944619813133736	0.33907751995809854	-0.0003686781732388526	-0.0010872975987450068	-0.004286636525474383	0.003599544678447586	5000	conditional on fixed fitted OOF predictions; no bootstrap refitting	compare improvement within mapping; mapping changes target definition
GSE86216	unique_symbol_only	median_followup	mean_followup	72	5	0.33907751995809854	0.33944619813133736	0.0003686781732388526	0.0010861166667013454	-0.0035995446784475877	0.004286636525474375	5000	conditional on fixed fitted OOF predictions; no bootstrap refitting	compare improvement within mapping; mapping changes target definition
GSE86216	unique_symbol_only	median_followup	median_followup	72	5	0.33907751995809854	0.33907751995809854	0.0	0.0	0.0	0.0	5000	conditional on fixed fitted OOF predictions; no bootstrap refitting	compare improvement within mapping; mapping changes target definition
GSE86216	unique_symbol_only	followup_ridge_nested	mean_followup	72	5	0.325619462227431	0.33944619813133736	0.013826735903906361	0.040733217752984135	0.004598084366934715	0.02391101743678715	5000	conditional on fixed fitted OOF predictions; no bootstrap refitting	compare improvement within mapping; mapping changes target definition
GSE86216	unique_symbol_only	followup_ridge_nested	median_followup	72	5	0.325619462227431	0.33907751995809854	0.013458057730667508	0.0396902092840911	0.0028569291950745848	0.024726941887170412	5000	conditional on fixed fitted OOF predictions; no bootstrap refitting	compare improvement within mapping; mapping changes target definition
GSE86216	unique_symbol_only	shrunken_state_followup_nested	mean_followup	72	5	0.32459719416539745	0.33944619813133736	0.014849003965939892	0.04374479386625672	0.004369304577066587	0.02505425132342583	5000	conditional on fixed fitted OOF predictions; no bootstrap refitting	compare improvement within mapping; mapping changes target definition
GSE86216	unique_symbol_only	shrunken_state_followup_nested	median_followup	72	5	0.32459719416539745	0.33907751995809854	0.01448032579270104	0.0427050598768401	0.002939468258041525	0.025886025396913682	5000	conditional on fixed fitted OOF predictions; no bootstrap refitting	compare improvement within mapping; mapping changes target definition
GSE113873	module_preferred	mean_followup	mean_followup	14	5	0.3317376831166812	0.3317376831166812	0.0	0.0	0.0	0.0	5000	conditional on fixed fitted OOF predictions; no bootstrap refitting	compare improvement within mapping; mapping changes target definition
GSE113873	module_preferred	mean_followup	median_followup	14	5	0.3317376831166812	0.3281320812144175	-0.003605601902263726	-0.010988263899462027	-0.019235905691899157	0.01126701422263443	5000	conditional on fixed fitted OOF predictions; no bootstrap refitting	compare improvement within mapping; mapping changes target definition
GSE113873	module_preferred	median_followup	mean_followup	14	5	0.3281320812144175	0.3317376831166812	0.003605601902263726	0.01086883428011263	-0.011267014222634437	0.019235905691899143	5000	conditional on fixed fitted OOF predictions; no bootstrap refitting	compare improvement within mapping; mapping changes target definition
GSE113873	module_preferred	median_followup	median_followup	14	5	0.3281320812144175	0.3281320812144175	0.0	0.0	0.0	0.0	5000	conditional on fixed fitted OOF predictions; no bootstrap refitting	compare improvement within mapping; mapping changes target definition
GSE113873	module_preferred	followup_ridge_nested	mean_followup	14	5	0.33009812498877794	0.3317376831166812	0.0016395581279033203	0.004942333088299296	-0.0015930687372614203	0.004994917883686311	5000	conditional on fixed fitted OOF predictions; no bootstrap refitting	compare improvement within mapping; mapping changes target definition
GSE113873	module_preferred	followup_ridge_nested	median_followup	14	5	0.33009812498877794	0.3281320812144175	-0.001966043774360406	-0.0059916231509094565	-0.016172899441513847	0.01091113782526922	5000	conditional on fixed fitted OOF predictions; no bootstrap refitting	compare improvement within mapping; mapping changes target definition
GSE113873	module_preferred	shrunken_state_followup_nested	mean_followup	14	5	0.3656088367709753	0.3317376831166812	-0.03387115365429411	-0.10210221924767196	-0.11403928043137024	0.009183732203922051	5000	conditional on fixed fitted OOF predictions; no bootstrap refitting	compare improvement within mapping; mapping changes target definition
GSE113873	module_preferred	shrunken_state_followup_nested	median_followup	14	5	0.3656088367709753	0.3281320812144175	-0.03747675555655783	-0.1142124092769481	-0.13477330898673096	0.018317625621794103	5000	conditional on fixed fitted OOF predictions; no bootstrap refitting	compare improvement within mapping; mapping changes target definition
GSE113873	unique_symbol_only	mean_followup	mean_followup	14	5	0.3351768289583864	0.3351768289583864	0.0	0.0	0.0	0.0	5000	conditional on fixed fitted OOF predictions; no bootstrap refitting	compare improvement within mapping; mapping changes target definition
GSE113873	unique_symbol_only	mean_followup	median_followup	14	5	0.3351768289583864	0.3298650054486695	-0.0053118235097169425	-0.01610302221204704	-0.02010363893691297	0.00920236629463264	5000	conditional on fixed fitted OOF predictions; no bootstrap refitting	compare improvement within mapping; mapping changes target definition
GSE113873	unique_symbol_only	median_followup	mean_followup	14	5	0.3298650054486695	0.3351768289583864	0.0053118235097169425	0.015847824344613116	-0.009202366294632662	0.020103638936912964	5000	conditional on fixed fitted OOF predictions; no bootstrap refitting	compare improvement within mapping; mapping changes target definition
GSE113873	unique_symbol_only	median_followup	median_followup	14	5	0.3298650054486695	0.3298650054486695	0.0	0.0	0.0	0.0	5000	conditional on fixed fitted OOF predictions; no bootstrap refitting	compare improvement within mapping; mapping changes target definition
GSE113873	unique_symbol_only	followup_ridge_nested	mean_followup	14	5	0.33228153327931825	0.3351768289583864	0.002895295679068155	0.008638114060765274	-0.0005529837604237785	0.006803937346872921	5000	conditional on fixed fitted OOF predictions; no bootstrap refitting	compare improvement within mapping; mapping changes target definition
GSE113873	unique_symbol_only	followup_ridge_nested	median_followup	14	5	0.33228153327931825	0.3298650054486695	-0.0024165278306487875	-0.007325808408691067	-0.016299987622505147	0.011495136980812821	5000	conditional on fixed fitted OOF predictions; no bootstrap refitting	compare improvement within mapping; mapping changes target definition
GSE113873	unique_symbol_only	shrunken_state_followup_nested	mean_followup	14	5	0.37089971267824146	0.3351768289583864	-0.03572288371985506	-0.10657921620318869	-0.11998742802783816	0.00933526098969642	5000	conditional on fixed fitted OOF predictions; no bootstrap refitting	compare improvement within mapping; mapping changes target definition
GSE113873	unique_symbol_only	shrunken_state_followup_nested	median_followup	14	5	0.37089971267824146	0.3298650054486695	-0.041034707229572	-0.12439848590109821	-0.1407022176250804	0.016589179858333872	5000	conditional on fixed fitted OOF predictions; no bootstrap refitting	compare improvement within mapping; mapping changes target definition
