## Supplementary material for "VascFlux-GEO: Comparator selection and auditability in vascular transcriptome module prediction": Analysis code and aggregate results: robustness_full_nested_future_mutation.csv

cohort	mapping_scheme	repeat	fold	n_outer_train	n_outer_test	inner_folds	all_four_tuning_families_refit	number_candidate_losses_per_run	selected_hyperparameters_unchanged	max_candidate_loss_difference	number_prediction_methods_checked	max_prediction_difference	heldout_followup_score_max_difference	train_gene_scalers_unchanged	passed	scope
GSE86216	module_preferred	0	0	57	15	4	True	23	True	0.0	11	0.0	18587.98204897202	True	True	representative outer-fold full-inner-tuning invariance check, not universal leakage proof
GSE86216	module_preferred	0	4	58	14	4	True	23	True	0.0	11	0.0	19968.696953683724	True	True	representative outer-fold full-inner-tuning invariance check, not universal leakage proof
GSE86216	unique_symbol_only	0	0	57	15	4	True	23	True	0.0	11	0.0	18587.98204897202	True	True	representative outer-fold full-inner-tuning invariance check, not universal leakage proof
GSE86216	unique_symbol_only	0	4	58	14	4	True	23	True	0.0	11	0.0	19968.696953683724	True	True	representative outer-fold full-inner-tuning invariance check, not universal leakage proof
GSE113873	module_preferred	0	0	11	3	3	True	23	True	0.0	11	0.0	4259.814366129713	True	True	representative outer-fold full-inner-tuning invariance check, not universal leakage proof
GSE113873	module_preferred	0	4	12	2	3	True	23	True	0.0	11	0.0	3240.6406090919854	True	True	representative outer-fold full-inner-tuning invariance check, not universal leakage proof
GSE113873	unique_symbol_only	0	0	11	3	3	True	23	True	0.0	11	0.0	4259.814366129713	True	True	representative outer-fold full-inner-tuning invariance check, not universal leakage proof
GSE113873	unique_symbol_only	0	4	12	2	3	True	23	True	0.0	11	0.0	3240.6406090919854	True	True	representative outer-fold full-inner-tuning invariance check, not universal leakage proof
