## Supplementary material for "VascFlux-GEO: Comparator selection and auditability in vascular transcriptome module prediction": Analysis code and aggregate results: robustness_full_nested_future_mutation_candidates.csv

cohort	mapping_scheme	repeat	fold	kind	candidate	before_inner_MAE	after_inner_MAE	absolute_difference	selected_before	selected_after	inner_folds
GSE86216	module_preferred	0	0	delta	0.01	0.3470085446966931	0.3470085446966931	0.0	False	False	4
GSE86216	module_preferred	0	0	delta	0.1	0.3466976687267268	0.3466976687267268	0.0	False	False	4
GSE86216	module_preferred	0	0	delta	1.0	0.343945316266392	0.343945316266392	0.0	False	False	4
GSE86216	module_preferred	0	0	delta	10.0	0.3358721319072843	0.3358721319072843	0.0	True	True	4
GSE86216	module_preferred	0	0	delta	100.0	0.35877371398770097	0.35877371398770097	0.0	False	False	4
GSE86216	module_preferred	0	0	delta	1000.0	0.3902200516075673	0.3902200516075673	0.0	False	False	4
GSE86216	module_preferred	0	0	followup	0.01	0.34700716886462585	0.34700716886462585	0.0	False	False	4
GSE86216	module_preferred	0	0	followup	0.1	0.3466843000096976	0.3466843000096976	0.0	False	False	4
GSE86216	module_preferred	0	0	followup	1.0	0.34372171491021364	0.34372171491021364	0.0	False	False	4
GSE86216	module_preferred	0	0	followup	10.0	0.32951093768459006	0.32951093768459006	0.0	False	False	4
GSE86216	module_preferred	0	0	followup	100.0	0.32041176866139187	0.32041176866139187	0.0	True	True	4
GSE86216	module_preferred	0	0	followup	1000.0	0.33106443747400294	0.33106443747400294	0.0	False	False	4
GSE86216	module_preferred	0	0	pca2	0.01	0.32614561429673233	0.32614561429673233	0.0	False	False	4
GSE86216	module_preferred	0	0	pca2	0.1	0.3261273439061947	0.3261273439061947	0.0	False	False	4
GSE86216	module_preferred	0	0	pca2	1.0	0.32594720188442544	0.32594720188442544	0.0	False	False	4
GSE86216	module_preferred	0	0	pca2	10.0	0.324470239767731	0.324470239767731	0.0	False	False	4
GSE86216	module_preferred	0	0	pca2	100.0	0.3238381899003124	0.3238381899003124	0.0	True	True	4
GSE86216	module_preferred	0	0	pca2	1000.0	0.3317554360853819	0.3317554360853819	0.0	False	False	4
GSE86216	module_preferred	0	0	shrunken	0.0	0.33490341315291455	0.33490341315291455	0.0	False	False	4
GSE86216	module_preferred	0	0	shrunken	0.25	0.3174117267722036	0.3174117267722036	0.0	True	True	4
GSE86216	module_preferred	0	0	shrunken	0.5	0.32375613066883746	0.32375613066883746	0.0	False	False	4
GSE86216	module_preferred	0	0	shrunken	0.75	0.3503196494543296	0.3503196494543296	0.0	False	False	4
GSE86216	module_preferred	0	0	shrunken	1.0	0.3972318176188843	0.3972318176188843	0.0	False	False	4
GSE86216	module_preferred	0	4	delta	0.01	0.3481901427789471	0.3481901427789471	0.0	False	False	4
GSE86216	module_preferred	0	4	delta	0.1	0.3480164217859964	0.3480164217859964	0.0	False	False	4
GSE86216	module_preferred	0	4	delta	1.0	0.34636489985187346	0.34636489985187346	0.0	False	False	4
GSE86216	module_preferred	0	4	delta	10.0	0.34110773484511026	0.34110773484511026	0.0	True	True	4
GSE86216	module_preferred	0	4	delta	100.0	0.3602180033163473	0.3602180033163473	0.0	False	False	4
GSE86216	module_preferred	0	4	delta	1000.0	0.3849246414334858	0.3849246414334858	0.0	False	False	4
GSE86216	module_preferred	0	4	followup	0.01	0.3481895212780927	0.3481895212780927	0.0	False	False	4
GSE86216	module_preferred	0	4	followup	0.1	0.3480099835624793	0.3480099835624793	0.0	False	False	4
GSE86216	module_preferred	0	4	followup	1.0	0.3462811272032188	0.3462811272032188	0.0	False	False	4
GSE86216	module_preferred	0	4	followup	10.0	0.3354240526855504	0.3354240526855504	0.0	False	False	4
GSE86216	module_preferred	0	4	followup	100.0	0.32933419219669	0.32933419219669	0.0	True	True	4
GSE86216	module_preferred	0	4	followup	1000.0	0.3389471748217265	0.3389471748217265	0.0	False	False	4
GSE86216	module_preferred	0	4	pca2	0.01	0.3337469789866524	0.3337469789866524	0.0	False	False	4
GSE86216	module_preferred	0	4	pca2	0.1	0.3337359385284101	0.3337359385284101	0.0	False	False	4
GSE86216	module_preferred	0	4	pca2	1.0	0.3336269769250589	0.3336269769250589	0.0	False	False	4
GSE86216	module_preferred	0	4	pca2	10.0	0.33290833991801067	0.33290833991801067	0.0	False	False	4
GSE86216	module_preferred	0	4	pca2	100.0	0.33211865301179117	0.33211865301179117	0.0	True	True	4
GSE86216	module_preferred	0	4	pca2	1000.0	0.3394552315040454	0.3394552315040454	0.0	False	False	4
GSE86216	module_preferred	0	4	shrunken	0.0	0.34225696445215265	0.34225696445215265	0.0	False	False	4
GSE86216	module_preferred	0	4	shrunken	0.25	0.32391241105805946	0.32391241105805946	0.0	True	True	4
GSE86216	module_preferred	0	4	shrunken	0.5	0.32408740666726543	0.32408740666726543	0.0	False	False	4
GSE86216	module_preferred	0	4	shrunken	0.75	0.347501150221135	0.347501150221135	0.0	False	False	4
GSE86216	module_preferred	0	4	shrunken	1.0	0.39044956852677	0.39044956852677	0.0	False	False	4
GSE86216	unique_symbol_only	0	0	delta	0.01	0.3470085446966931	0.3470085446966931	0.0	False	False	4
GSE86216	unique_symbol_only	0	0	delta	0.1	0.3466976687267268	0.3466976687267268	0.0	False	False	4
GSE86216	unique_symbol_only	0	0	delta	1.0	0.343945316266392	0.343945316266392	0.0	False	False	4
GSE86216	unique_symbol_only	0	0	delta	10.0	0.3358721319072843	0.3358721319072843	0.0	True	True	4
GSE86216	unique_symbol_only	0	0	delta	100.0	0.35877371398770097	0.35877371398770097	0.0	False	False	4
GSE86216	unique_symbol_only	0	0	delta	1000.0	0.3902200516075673	0.3902200516075673	0.0	False	False	4
GSE86216	unique_symbol_only	0	0	followup	0.01	0.34700716886462585	0.34700716886462585	0.0	False	False	4
GSE86216	unique_symbol_only	0	0	followup	0.1	0.3466843000096976	0.3466843000096976	0.0	False	False	4
GSE86216	unique_symbol_only	0	0	followup	1.0	0.34372171491021364	0.34372171491021364	0.0	False	False	4
GSE86216	unique_symbol_only	0	0	followup	10.0	0.32951093768459006	0.32951093768459006	0.0	False	False	4
GSE86216	unique_symbol_only	0	0	followup	100.0	0.32041176866139187	0.32041176866139187	0.0	True	True	4
GSE86216	unique_symbol_only	0	0	followup	1000.0	0.33106443747400294	0.33106443747400294	0.0	False	False	4
GSE86216	unique_symbol_only	0	0	pca2	0.01	0.32614561429673233	0.32614561429673233	0.0	False	False	4
GSE86216	unique_symbol_only	0	0	pca2	0.1	0.3261273439061947	0.3261273439061947	0.0	False	False	4
GSE86216	unique_symbol_only	0	0	pca2	1.0	0.32594720188442544	0.32594720188442544	0.0	False	False	4
GSE86216	unique_symbol_only	0	0	pca2	10.0	0.324470239767731	0.324470239767731	0.0	False	False	4
GSE86216	unique_symbol_only	0	0	pca2	100.0	0.3238381899003124	0.3238381899003124	0.0	True	True	4
GSE86216	unique_symbol_only	0	0	pca2	1000.0	0.3317554360853819	0.3317554360853819	0.0	False	False	4
GSE86216	unique_symbol_only	0	0	shrunken	0.0	0.33490341315291455	0.33490341315291455	0.0	False	False	4
GSE86216	unique_symbol_only	0	0	shrunken	0.25	0.3174117267722036	0.3174117267722036	0.0	True	True	4
GSE86216	unique_symbol_only	0	0	shrunken	0.5	0.32375613066883746	0.32375613066883746	0.0	False	False	4
GSE86216	unique_symbol_only	0	0	shrunken	0.75	0.3503196494543296	0.3503196494543296	0.0	False	False	4
GSE86216	unique_symbol_only	0	0	shrunken	1.0	0.3972318176188843	0.3972318176188843	0.0	False	False	4
GSE86216	unique_symbol_only	0	4	delta	0.01	0.3481901427789471	0.3481901427789471	0.0	False	False	4
GSE86216	unique_symbol_only	0	4	delta	0.1	0.3480164217859964	0.3480164217859964	0.0	False	False	4
GSE86216	unique_symbol_only	0	4	delta	1.0	0.34636489985187346	0.34636489985187346	0.0	False	False	4
GSE86216	unique_symbol_only	0	4	delta	10.0	0.34110773484511026	0.34110773484511026	0.0	True	True	4
GSE86216	unique_symbol_only	0	4	delta	100.0	0.3602180033163473	0.3602180033163473	0.0	False	False	4
GSE86216	unique_symbol_only	0	4	delta	1000.0	0.3849246414334858	0.3849246414334858	0.0	False	False	4
GSE86216	unique_symbol_only	0	4	followup	0.01	0.3481895212780927	0.3481895212780927	0.0	False	False	4
GSE86216	unique_symbol_only	0	4	followup	0.1	0.3480099835624793	0.3480099835624793	0.0	False	False	4
GSE86216	unique_symbol_only	0	4	followup	1.0	0.3462811272032188	0.3462811272032188	0.0	False	False	4
GSE86216	unique_symbol_only	0	4	followup	10.0	0.3354240526855504	0.3354240526855504	0.0	False	False	4
GSE86216	unique_symbol_only	0	4	followup	100.0	0.32933419219669	0.32933419219669	0.0	True	True	4
GSE86216	unique_symbol_only	0	4	followup	1000.0	0.3389471748217265	0.3389471748217265	0.0	False	False	4
GSE86216	unique_symbol_only	0	4	pca2	0.01	0.3337469789866524	0.3337469789866524	0.0	False	False	4
GSE86216	unique_symbol_only	0	4	pca2	0.1	0.3337359385284101	0.3337359385284101	0.0	False	False	4
GSE86216	unique_symbol_only	0	4	pca2	1.0	0.3336269769250589	0.3336269769250589	0.0	False	False	4
GSE86216	unique_symbol_only	0	4	pca2	10.0	0.33290833991801067	0.33290833991801067	0.0	False	False	4
GSE86216	unique_symbol_only	0	4	pca2	100.0	0.33211865301179117	0.33211865301179117	0.0	True	True	4
GSE86216	unique_symbol_only	0	4	pca2	1000.0	0.3394552315040454	0.3394552315040454	0.0	False	False	4
GSE86216	unique_symbol_only	0	4	shrunken	0.0	0.34225696445215265	0.34225696445215265	0.0	False	False	4
GSE86216	unique_symbol_only	0	4	shrunken	0.25	0.32391241105805946	0.32391241105805946	0.0	True	True	4
GSE86216	unique_symbol_only	0	4	shrunken	0.5	0.32408740666726543	0.32408740666726543	0.0	False	False	4
GSE86216	unique_symbol_only	0	4	shrunken	0.75	0.347501150221135	0.347501150221135	0.0	False	False	4
GSE86216	unique_symbol_only	0	4	shrunken	1.0	0.39044956852677	0.39044956852677	0.0	False	False	4
GSE113873	module_preferred	0	0	delta	0.01	1.1320948661927828	1.1320948661927828	0.0	False	False	3
GSE113873	module_preferred	0	0	delta	0.1	1.0498289674050723	1.0498289674050723	0.0	False	False	3
GSE113873	module_preferred	0	0	delta	1.0	0.8297825093986453	0.8297825093986453	0.0	False	False	3
GSE113873	module_preferred	0	0	delta	10.0	0.698208289376483	0.698208289376483	0.0	False	False	3
GSE113873	module_preferred	0	0	delta	100.0	0.6500749142978806	0.6500749142978806	0.0	True	True	3
GSE113873	module_preferred	0	0	delta	1000.0	0.6528218382441257	0.6528218382441257	0.0	False	False	3
GSE113873	module_preferred	0	0	followup	0.01	1.119017810669871	1.119017810669871	0.0	False	False	3
GSE113873	module_preferred	0	0	followup	0.1	1.034022922562296	1.034022922562296	0.0	False	False	3
GSE113873	module_preferred	0	0	followup	1.0	0.7664620598139497	0.7664620598139497	0.0	False	False	3
GSE113873	module_preferred	0	0	followup	10.0	0.6135126269385078	0.6135126269385078	0.0	False	False	3
GSE113873	module_preferred	0	0	followup	100.0	0.562461871079995	0.562461871079995	0.0	True	True	3
GSE113873	module_preferred	0	0	followup	1000.0	0.563337920524284	0.563337920524284	0.0	False	False	3
GSE113873	module_preferred	0	0	pca2	0.01	1.140904984207209	1.140904984207209	0.0	False	False	3
GSE113873	module_preferred	0	0	pca2	0.1	0.9984460325362605	0.9984460325362605	0.0	False	False	3
GSE113873	module_preferred	0	0	pca2	1.0	0.6481617433618033	0.6481617433618033	0.0	False	False	3
GSE113873	module_preferred	0	0	pca2	10.0	0.5394080264506086	0.5394080264506086	0.0	True	True	3
GSE113873	module_preferred	0	0	pca2	100.0	0.5513500588066087	0.5513500588066087	0.0	False	False	3
GSE113873	module_preferred	0	0	pca2	1000.0	0.5620278360795528	0.5620278360795528	0.0	False	False	3
GSE113873	module_preferred	0	0	shrunken	0.0	0.5636656086776813	0.5636656086776813	0.0	False	False	3
GSE113873	module_preferred	0	0	shrunken	0.25	0.5410431155599325	0.5410431155599325	0.0	True	True	3
GSE113873	module_preferred	0	0	shrunken	0.5	0.550249265739185	0.550249265739185	0.0	False	False	3
GSE113873	module_preferred	0	0	shrunken	0.75	0.5857624372487096	0.5857624372487096	0.0	False	False	3
GSE113873	module_preferred	0	0	shrunken	1.0	0.6533820535038407	0.6533820535038407	0.0	False	False	3
GSE113873	module_preferred	0	4	delta	0.01	1.0462511630004119	1.0462511630004119	0.0	False	False	3
GSE113873	module_preferred	0	4	delta	0.1	0.9015649309278327	0.9015649309278327	0.0	False	False	3
GSE113873	module_preferred	0	4	delta	1.0	0.7128406835772676	0.7128406835772676	0.0	False	False	3
GSE113873	module_preferred	0	4	delta	10.0	0.566121976800862	0.566121976800862	0.0	True	True	3
GSE113873	module_preferred	0	4	delta	100.0	0.652616111850974	0.652616111850974	0.0	False	False	3
GSE113873	module_preferred	0	4	delta	1000.0	0.6875282809532686	0.6875282809532686	0.0	False	False	3
GSE113873	module_preferred	0	4	followup	0.01	1.0260741284158832	1.0260741284158832	0.0	False	False	3
GSE113873	module_preferred	0	4	followup	0.1	0.8684122464094571	0.8684122464094571	0.0	False	False	3
GSE113873	module_preferred	0	4	followup	1.0	0.7311499215518994	0.7311499215518994	0.0	False	False	3
GSE113873	module_preferred	0	4	followup	10.0	0.5002336139007347	0.5002336139007347	0.0	False	False	3
GSE113873	module_preferred	0	4	followup	100.0	0.36168923168139316	0.36168923168139316	0.0	True	True	3
GSE113873	module_preferred	0	4	followup	1000.0	0.3667375941474115	0.3667375941474115	0.0	False	False	3
GSE113873	module_preferred	0	4	pca2	0.01	0.5017800332976713	0.5017800332976713	0.0	False	False	3
GSE113873	module_preferred	0	4	pca2	0.1	0.49752644265657636	0.49752644265657636	0.0	False	False	3
GSE113873	module_preferred	0	4	pca2	1.0	0.4712529375881252	0.4712529375881252	0.0	False	False	3
GSE113873	module_preferred	0	4	pca2	10.0	0.40379623206146603	0.40379623206146603	0.0	False	False	3
GSE113873	module_preferred	0	4	pca2	100.0	0.36115813975613786	0.36115813975613786	0.0	True	True	3
GSE113873	module_preferred	0	4	pca2	1000.0	0.3674585914963833	0.3674585914963833	0.0	False	False	3
GSE113873	module_preferred	0	4	shrunken	0.0	0.37005143812182945	0.37005143812182945	0.0	True	True	3
GSE113873	module_preferred	0	4	shrunken	0.25	0.4024823507141581	0.4024823507141581	0.0	False	False	3
GSE113873	module_preferred	0	4	shrunken	0.5	0.486159479758765	0.486159479758765	0.0	False	False	3
GSE113873	module_preferred	0	4	shrunken	0.75	0.5825904135593011	0.5825904135593011	0.0	False	False	3
GSE113873	module_preferred	0	4	shrunken	1.0	0.6926696519554488	0.6926696519554488	0.0	False	False	3
GSE113873	unique_symbol_only	0	0	delta	0.01	1.169008024053989	1.169008024053989	0.0	False	False	3
GSE113873	unique_symbol_only	0	0	delta	0.1	1.0865900583993258	1.0865900583993258	0.0	False	False	3
GSE113873	unique_symbol_only	0	0	delta	1.0	0.8442764903558483	0.8442764903558483	0.0	False	False	3
GSE113873	unique_symbol_only	0	0	delta	10.0	0.6935613313634543	0.6935613313634543	0.0	False	False	3
GSE113873	unique_symbol_only	0	0	delta	100.0	0.6485469208108964	0.6485469208108964	0.0	False	False	3
GSE113873	unique_symbol_only	0	0	delta	1000.0	0.6478692338210483	0.6478692338210483	0.0	True	True	3
GSE113873	unique_symbol_only	0	0	followup	0.01	1.1440260821032968	1.1440260821032968	0.0	False	False	3
GSE113873	unique_symbol_only	0	0	followup	0.1	1.068176029256746	1.068176029256746	0.0	False	False	3
GSE113873	unique_symbol_only	0	0	followup	1.0	0.8071038827257364	0.8071038827257364	0.0	False	False	3
GSE113873	unique_symbol_only	0	0	followup	10.0	0.6104243712870904	0.6104243712870904	0.0	False	False	3
GSE113873	unique_symbol_only	0	0	followup	100.0	0.5586407814007472	0.5586407814007472	0.0	True	True	3
GSE113873	unique_symbol_only	0	0	followup	1000.0	0.5588291664011482	0.5588291664011482	0.0	False	False	3
GSE113873	unique_symbol_only	0	0	pca2	0.01	0.6815703194776954	0.6815703194776954	0.0	False	False	3
GSE113873	unique_symbol_only	0	0	pca2	0.1	0.6698021157907742	0.6698021157907742	0.0	False	False	3
GSE113873	unique_symbol_only	0	0	pca2	1.0	0.6159275256240101	0.6159275256240101	0.0	False	False	3
GSE113873	unique_symbol_only	0	0	pca2	10.0	0.5511884099021246	0.5511884099021246	0.0	False	False	3
GSE113873	unique_symbol_only	0	0	pca2	100.0	0.5472387651602234	0.5472387651602234	0.0	True	True	3
GSE113873	unique_symbol_only	0	0	pca2	1000.0	0.5576055746631583	0.5576055746631583	0.0	False	False	3
GSE113873	unique_symbol_only	0	0	shrunken	0.0	0.5590577010864833	0.5590577010864833	0.0	False	False	3
GSE113873	unique_symbol_only	0	0	shrunken	0.25	0.537149005316159	0.537149005316159	0.0	True	True	3
GSE113873	unique_symbol_only	0	0	shrunken	0.5	0.5466848274442231	0.5466848274442231	0.0	False	False	3
GSE113873	unique_symbol_only	0	0	shrunken	0.75	0.5825489081758598	0.5825489081758598	0.0	False	False	3
GSE113873	unique_symbol_only	0	0	shrunken	1.0	0.6479415523544941	0.6479415523544941	0.0	False	False	3
GSE113873	unique_symbol_only	0	4	delta	0.01	0.9789541580606902	0.9789541580606902	0.0	False	False	3
GSE113873	unique_symbol_only	0	4	delta	0.1	0.8796381684835021	0.8796381684835021	0.0	False	False	3
GSE113873	unique_symbol_only	0	4	delta	1.0	0.7018767670161985	0.7018767670161985	0.0	False	False	3
GSE113873	unique_symbol_only	0	4	delta	10.0	0.5789801882494475	0.5789801882494475	0.0	True	True	3
GSE113873	unique_symbol_only	0	4	delta	100.0	0.6696964140147879	0.6696964140147879	0.0	False	False	3
GSE113873	unique_symbol_only	0	4	delta	1000.0	0.7070172367108928	0.7070172367108928	0.0	False	False	3
GSE113873	unique_symbol_only	0	4	followup	0.01	0.959728737377375	0.959728737377375	0.0	False	False	3
GSE113873	unique_symbol_only	0	4	followup	0.1	0.8538197232471103	0.8538197232471103	0.0	False	False	3
GSE113873	unique_symbol_only	0	4	followup	1.0	0.7064785465793131	0.7064785465793131	0.0	False	False	3
GSE113873	unique_symbol_only	0	4	followup	10.0	0.48239571263364006	0.48239571263364006	0.0	False	False	3
GSE113873	unique_symbol_only	0	4	followup	100.0	0.375836765461042	0.375836765461042	0.0	True	True	3
GSE113873	unique_symbol_only	0	4	followup	1000.0	0.38249175635245725	0.38249175635245725	0.0	False	False	3
GSE113873	unique_symbol_only	0	4	pca2	0.01	0.5059049869300046	0.5059049869300046	0.0	False	False	3
GSE113873	unique_symbol_only	0	4	pca2	0.1	0.501245410774306	0.501245410774306	0.0	False	False	3
GSE113873	unique_symbol_only	0	4	pca2	1.0	0.47198514386505447	0.47198514386505447	0.0	False	False	3
GSE113873	unique_symbol_only	0	4	pca2	10.0	0.407283036138998	0.407283036138998	0.0	False	False	3
GSE113873	unique_symbol_only	0	4	pca2	100.0	0.37600315133668666	0.37600315133668666	0.0	True	True	3
GSE113873	unique_symbol_only	0	4	pca2	1000.0	0.3830861756143118	0.3830861756143118	0.0	False	False	3
GSE113873	unique_symbol_only	0	4	shrunken	0.0	0.38579403439972887	0.38579403439972887	0.0	True	True	3
GSE113873	unique_symbol_only	0	4	shrunken	0.25	0.42157797285055737	0.42157797285055737	0.0	False	False	3
GSE113873	unique_symbol_only	0	4	shrunken	0.5	0.5067543128132638	0.5067543128132638	0.0	False	False	3
GSE113873	unique_symbol_only	0	4	shrunken	0.75	0.6011442678689733	0.6011442678689733	0.0	False	False	3
GSE113873	unique_symbol_only	0	4	shrunken	1.0	0.7125200924911733	0.7125200924911733	0.0	False	False	3
