## Supplementary material for "VascFlux-GEO: Comparator selection and auditability in vascular transcriptome module prediction": Analysis code and aggregate results: robustness_input_module_ablation_summary.csv

cohort	mapping_scheme	removed_input_module	retained_input_modules	retained_target_modules	comparator	n_subjects	n_repeats	model_refitted	complete_inner_tuning_rerun	ablated_MAE	comparator_MAE	comparator_MAE_minus_ablated_MAE	scope
GSE86216	module_preferred	endothelial_activation	7	8	mean_followup	72	5	True	True	0.32763876814962906	0.33944619813133736	0.011807429981708297	exploratory input sensitivity, not gene importance or biological necessity
GSE86216	module_preferred	endothelial_activation	7	8	median_followup	72	5	True	True	0.32763876814962906	0.33907751995809854	0.011438751808469445	exploratory input sensitivity, not gene importance or biological necessity
GSE86216	module_preferred	endothelial_activation	7	8	followup_ridge_nested	72	5	True	True	0.32763876814962906	0.325619462227431	-0.002019305922198064	exploratory input sensitivity, not gene importance or biological necessity
GSE86216	module_preferred	smooth_muscle_contractile	7	8	mean_followup	72	5	True	True	0.3264859550340684	0.33944619813133736	0.012960243097268918	exploratory input sensitivity, not gene importance or biological necessity
GSE86216	module_preferred	smooth_muscle_contractile	7	8	median_followup	72	5	True	True	0.3264859550340684	0.33907751995809854	0.012591564924030067	exploratory input sensitivity, not gene importance or biological necessity
GSE86216	module_preferred	smooth_muscle_contractile	7	8	followup_ridge_nested	72	5	True	True	0.3264859550340684	0.325619462227431	-0.0008664928066374416	exploratory input sensitivity, not gene importance or biological necessity
GSE86216	module_preferred	inflammation	7	8	mean_followup	72	5	True	True	0.3296372972347705	0.33944619813133736	0.009808900896566861	exploratory input sensitivity, not gene importance or biological necessity
GSE86216	module_preferred	inflammation	7	8	median_followup	72	5	True	True	0.3296372972347705	0.33907751995809854	0.00944022272332801	exploratory input sensitivity, not gene importance or biological necessity
GSE86216	module_preferred	inflammation	7	8	followup_ridge_nested	72	5	True	True	0.3296372972347705	0.325619462227431	-0.004017835007339498	exploratory input sensitivity, not gene importance or biological necessity
GSE86216	module_preferred	extracellular_matrix	7	8	mean_followup	72	5	True	True	0.3274447823607388	0.33944619813133736	0.012001415770598527	exploratory input sensitivity, not gene importance or biological necessity
GSE86216	module_preferred	extracellular_matrix	7	8	median_followup	72	5	True	True	0.3274447823607388	0.33907751995809854	0.011632737597359673	exploratory input sensitivity, not gene importance or biological necessity
GSE86216	module_preferred	extracellular_matrix	7	8	followup_ridge_nested	72	5	True	True	0.3274447823607388	0.325619462227431	-0.001825320133307833	exploratory input sensitivity, not gene importance or biological necessity
GSE86216	module_preferred	coagulation_thrombosis	7	8	mean_followup	72	5	True	True	0.3270280282081623	0.33944619813133736	0.012418169923175055	exploratory input sensitivity, not gene importance or biological necessity
GSE86216	module_preferred	coagulation_thrombosis	7	8	median_followup	72	5	True	True	0.3270280282081623	0.33907751995809854	0.012049491749936202	exploratory input sensitivity, not gene importance or biological necessity
GSE86216	module_preferred	coagulation_thrombosis	7	8	followup_ridge_nested	72	5	True	True	0.3270280282081623	0.325619462227431	-0.0014085659807313048	exploratory input sensitivity, not gene importance or biological necessity
GSE86216	module_preferred	lipid_handling	7	8	mean_followup	72	5	True	True	0.32703837978939965	0.33944619813133736	0.012407818341937672	exploratory input sensitivity, not gene importance or biological necessity
GSE86216	module_preferred	lipid_handling	7	8	median_followup	72	5	True	True	0.32703837978939965	0.33907751995809854	0.01203914016869882	exploratory input sensitivity, not gene importance or biological necessity
GSE86216	module_preferred	lipid_handling	7	8	followup_ridge_nested	72	5	True	True	0.32703837978939965	0.325619462227431	-0.0014189175619686858	exploratory input sensitivity, not gene importance or biological necessity
GSE86216	module_preferred	oxidative_stress	7	8	mean_followup	72	5	True	True	0.3266361104570726	0.33944619813133736	0.012810087674264808	exploratory input sensitivity, not gene importance or biological necessity
GSE86216	module_preferred	oxidative_stress	7	8	median_followup	72	5	True	True	0.3266361104570726	0.33907751995809854	0.012441409501025957	exploratory input sensitivity, not gene importance or biological necessity
GSE86216	module_preferred	oxidative_stress	7	8	followup_ridge_nested	72	5	True	True	0.3266361104570726	0.325619462227431	-0.0010166482296415503	exploratory input sensitivity, not gene importance or biological necessity
GSE86216	module_preferred	hypoxia_glycolysis	7	8	mean_followup	72	5	True	True	0.3272139517454869	0.33944619813133736	0.012232246385850474	exploratory input sensitivity, not gene importance or biological necessity
GSE86216	module_preferred	hypoxia_glycolysis	7	8	median_followup	72	5	True	True	0.3272139517454869	0.33907751995809854	0.011863568212611622	exploratory input sensitivity, not gene importance or biological necessity
GSE86216	module_preferred	hypoxia_glycolysis	7	8	followup_ridge_nested	72	5	True	True	0.3272139517454869	0.325619462227431	-0.0015944895180558859	exploratory input sensitivity, not gene importance or biological necessity
GSE113873	module_preferred	endothelial_activation	7	8	mean_followup	14	5	True	True	0.33080047241222854	0.3317376831166812	0.0009372107044526369	exploratory input sensitivity, not gene importance or biological necessity
GSE113873	module_preferred	endothelial_activation	7	8	median_followup	14	5	True	True	0.33080047241222854	0.3281320812144175	-0.002668391197811089	exploratory input sensitivity, not gene importance or biological necessity
GSE113873	module_preferred	endothelial_activation	7	8	followup_ridge_nested	14	5	True	True	0.33080047241222854	0.33009812498877794	-0.0007023474234506832	exploratory input sensitivity, not gene importance or biological necessity
GSE113873	module_preferred	smooth_muscle_contractile	7	8	mean_followup	14	5	True	True	0.330238791104629	0.3317376831166812	0.001498892012052222	exploratory input sensitivity, not gene importance or biological necessity
GSE113873	module_preferred	smooth_muscle_contractile	7	8	median_followup	14	5	True	True	0.330238791104629	0.3281320812144175	-0.002106709890211504	exploratory input sensitivity, not gene importance or biological necessity
GSE113873	module_preferred	smooth_muscle_contractile	7	8	followup_ridge_nested	14	5	True	True	0.330238791104629	0.33009812498877794	-0.00014066611585109818	exploratory input sensitivity, not gene importance or biological necessity
GSE113873	module_preferred	inflammation	7	8	mean_followup	14	5	True	True	0.33299619226409277	0.3317376831166812	-0.0012585091474115343	exploratory input sensitivity, not gene importance or biological necessity
GSE113873	module_preferred	inflammation	7	8	median_followup	14	5	True	True	0.33299619226409277	0.3281320812144175	-0.00486411104967526	exploratory input sensitivity, not gene importance or biological necessity
GSE113873	module_preferred	inflammation	7	8	followup_ridge_nested	14	5	True	True	0.33299619226409277	0.33009812498877794	-0.0028980672753148545	exploratory input sensitivity, not gene importance or biological necessity
GSE113873	module_preferred	extracellular_matrix	7	8	mean_followup	14	5	True	True	0.33026623046151954	0.3317376831166812	0.0014714526551616552	exploratory input sensitivity, not gene importance or biological necessity
GSE113873	module_preferred	extracellular_matrix	7	8	median_followup	14	5	True	True	0.33026623046151954	0.3281320812144175	-0.0021341492471020707	exploratory input sensitivity, not gene importance or biological necessity
GSE113873	module_preferred	extracellular_matrix	7	8	followup_ridge_nested	14	5	True	True	0.33026623046151954	0.33009812498877794	-0.000168105472741665	exploratory input sensitivity, not gene importance or biological necessity
GSE113873	module_preferred	coagulation_thrombosis	7	8	mean_followup	14	5	True	True	0.33052932882359853	0.3317376831166812	0.0012083542930826521	exploratory input sensitivity, not gene importance or biological necessity
GSE113873	module_preferred	coagulation_thrombosis	7	8	median_followup	14	5	True	True	0.33052932882359853	0.3281320812144175	-0.002397247609181074	exploratory input sensitivity, not gene importance or biological necessity
GSE113873	module_preferred	coagulation_thrombosis	7	8	followup_ridge_nested	14	5	True	True	0.33052932882359853	0.33009812498877794	-0.000431203834820668	exploratory input sensitivity, not gene importance or biological necessity
GSE113873	module_preferred	lipid_handling	7	8	mean_followup	14	5	True	True	0.3291327265552816	0.3317376831166812	0.002604956561399694	exploratory input sensitivity, not gene importance or biological necessity
GSE113873	module_preferred	lipid_handling	7	8	median_followup	14	5	True	True	0.3291327265552816	0.3281320812144175	-0.0010006453408640318	exploratory input sensitivity, not gene importance or biological necessity
GSE113873	module_preferred	lipid_handling	7	8	followup_ridge_nested	14	5	True	True	0.3291327265552816	0.33009812498877794	0.000965398433496374	exploratory input sensitivity, not gene importance or biological necessity
GSE113873	module_preferred	oxidative_stress	7	8	mean_followup	14	5	True	True	0.3253972646544024	0.3317376831166812	0.0063404184622788745	exploratory input sensitivity, not gene importance or biological necessity
GSE113873	module_preferred	oxidative_stress	7	8	median_followup	14	5	True	True	0.3253972646544024	0.3281320812144175	0.0027348165600151486	exploratory input sensitivity, not gene importance or biological necessity
GSE113873	module_preferred	oxidative_stress	7	8	followup_ridge_nested	14	5	True	True	0.3253972646544024	0.33009812498877794	0.0047008603343755544	exploratory input sensitivity, not gene importance or biological necessity
GSE113873	module_preferred	hypoxia_glycolysis	7	8	mean_followup	14	5	True	True	0.3287131670991186	0.3317376831166812	0.003024516017562611	exploratory input sensitivity, not gene importance or biological necessity
GSE113873	module_preferred	hypoxia_glycolysis	7	8	median_followup	14	5	True	True	0.3287131670991186	0.3281320812144175	-0.000581085884701115	exploratory input sensitivity, not gene importance or biological necessity
GSE113873	module_preferred	hypoxia_glycolysis	7	8	followup_ridge_nested	14	5	True	True	0.3287131670991186	0.33009812498877794	0.001384957889659291	exploratory input sensitivity, not gene importance or biological necessity
