## Supplementary material for "VascFlux-GEO: Comparator selection and auditability in vascular transcriptome module prediction": Analysis code and aggregate results: simulation_analytic_null_checks.csv

scenario	train_n	method	analytic_expected_MAE	observed_MC_mean	absolute_difference	tolerance_5_MCSE_plus_0p002	passed
independent_followup	72	mean_followup	0.8034063191501947	0.8033486348779563	5.768427223840078e-05	0.005032522266580973	True
independent_followup	72	mean_change	1.1361881126384525	1.1358758214649678	0.00031229117348474666	0.005824187968191886	True
independent_followup	300	mean_followup	0.7992132620743185	0.7992821894883774	6.892741405883918e-05	0.004282019138566134	True
independent_followup	300	mean_change	1.130258234453944	1.130046858380025	0.00021137607391907842	0.005514879299339491	True
