## Supplementary material for "VascFlux-GEO: Comparator selection and auditability in vascular transcriptome module prediction": Analysis code and aggregate results: simulation_paired_differences.csv

scenario	train_n	comparator	method	estimand	mc_mean	mc_standard_error	mc_sd	replicate_q025	replicate_q975	monte_carlo_repeats	fraction_replicates_method_lower_MAE
independent_followup	72	mean_change	mean_followup	comparator_MAE_minus_method_MAE	0.3325271865870117	0.0006656525185172401	0.006656525185172401	0.3207340813250187	0.3452510478064113	100	1.0
independent_followup	72	mean_followup	median_followup	comparator_MAE_minus_method_MAE	-0.0028373505653100117	0.00032137625794199855	0.0032137625794199853	-0.009542589082491101	0.003029318456511071	100	0.17
independent_followup	72	mean_followup	scalar_inner_selected	comparator_MAE_minus_method_MAE	0.0	0.0	0.0	0.0	0.0	100	0.0
independent_followup	72	mean_followup	ridge_inner_selected	comparator_MAE_minus_method_MAE	-0.0014230714875630146	0.00031681889747146283	0.003168188974714628	-0.01161706535779676	8.810515279706328e-05	100	0.09
independent_followup	72	scalar_inner_selected	ridge_inner_selected	comparator_MAE_minus_method_MAE	-0.0014230714875630146	0.00031681889747146283	0.003168188974714628	-0.01161706535779676	8.810515279706328e-05	100	0.09
independent_followup	300	mean_change	mean_followup	comparator_MAE_minus_method_MAE	0.3307646688916474	0.0006695707599143184	0.006695707599143184	0.31874768903593304	0.3444052134911999	100	1.0
independent_followup	300	mean_followup	median_followup	comparator_MAE_minus_method_MAE	-0.0007580623229443351	9.325012741314831e-05	0.0009325012741314831	-0.002354628272441023	0.0010252761259234764	100	0.16
independent_followup	300	mean_followup	scalar_inner_selected	comparator_MAE_minus_method_MAE	0.0	0.0	0.0	0.0	0.0	100	0.0
independent_followup	300	mean_followup	ridge_inner_selected	comparator_MAE_minus_method_MAE	-0.0006490902849477853	8.168799631444083e-05	0.0008168799631444083	-0.0014367103123563568	8.575482558090172e-05	100	0.05
independent_followup	300	scalar_inner_selected	ridge_inner_selected	comparator_MAE_minus_method_MAE	-0.0006490902849477853	8.168799631444083e-05	0.0008168799631444083	-0.0014367103123563568	8.575482558090172e-05	100	0.05
scalar_persistence	72	mean_change	mean_followup	comparator_MAE_minus_method_MAE	-0.17590070372476163	0.0005990225401355872	0.005990225401355872	-0.18681123836936891	-0.16591533771635017	100	0.0
scalar_persistence	72	mean_followup	median_followup	comparator_MAE_minus_method_MAE	-0.0043083613998757715	0.0003455978573261411	0.0034559785732614107	-0.011021209321974059	0.0011473773104761094	100	0.08
scalar_persistence	72	mean_followup	scalar_inner_selected	comparator_MAE_minus_method_MAE	0.200193565686431	0.000512778808679994	0.005127788086799941	0.191450511616477	0.20908527336887262	100	1.0
scalar_persistence	72	mean_followup	ridge_inner_selected	comparator_MAE_minus_method_MAE	0.16130547688424482	0.0009016721304169377	0.009016721304169377	0.1429303473151737	0.17847537973548552	100	1.0
scalar_persistence	72	scalar_inner_selected	ridge_inner_selected	comparator_MAE_minus_method_MAE	-0.03888808880218614	0.0008821722095273387	0.008821722095273387	-0.056531246464858805	-0.023993157158023515	100	0.0
scalar_persistence	300	mean_change	mean_followup	comparator_MAE_minus_method_MAE	-0.1748349613678733	0.0007307534421370261	0.007307534421370261	-0.1889352348453771	-0.16210267884673538	100	0.0
scalar_persistence	300	mean_followup	median_followup	comparator_MAE_minus_method_MAE	-0.0010915018270719024	0.00011695818215997404	0.0011695818215997403	-0.003680149898555729	0.0006710339107122652	100	0.16
scalar_persistence	300	mean_followup	scalar_inner_selected	comparator_MAE_minus_method_MAE	0.19958683346229	0.0005864981120619832	0.005864981120619833	0.18951980157079087	0.20996840984357562	100	1.0
scalar_persistence	300	mean_followup	ridge_inner_selected	comparator_MAE_minus_method_MAE	0.18913894763371164	0.0006137712838657315	0.0061377128386573155	0.1793998060136899	0.20039615619958392	100	1.0
scalar_persistence	300	scalar_inner_selected	ridge_inner_selected	comparator_MAE_minus_method_MAE	-0.010447885828578323	0.00022715122453503806	0.0022715122453503805	-0.014931306332739161	-0.0066111451219184325	100	0.0
off_diagonal_state	72	mean_change	mean_followup	comparator_MAE_minus_method_MAE	0.08119405441220043	0.000737052162251761	0.007370521622517611	0.06616323337940322	0.09527614312745068	100	1.0
off_diagonal_state	72	mean_followup	median_followup	comparator_MAE_minus_method_MAE	-0.0042072477254070815	0.00037821565310509203	0.0037821565310509203	-0.012305473955585927	0.0015276535739961843	100	0.13
off_diagonal_state	72	mean_followup	scalar_inner_selected	comparator_MAE_minus_method_MAE	0.0378601809490584	0.0003297551121547768	0.0032975511215477676	0.030220017399976717	0.043519136529789795	100	1.0
off_diagonal_state	72	mean_followup	ridge_inner_selected	comparator_MAE_minus_method_MAE	0.18171701356338021	0.0009509657668874932	0.009509657668874932	0.1647218775649253	0.1978229529880882	100	1.0
off_diagonal_state	72	scalar_inner_selected	ridge_inner_selected	comparator_MAE_minus_method_MAE	0.14385683261432186	0.0009244670898295769	0.00924467089829577	0.12648709879220243	0.1614899493611577	100	1.0
off_diagonal_state	300	mean_change	mean_followup	comparator_MAE_minus_method_MAE	0.08151141580741482	0.0006451941901084534	0.0064519419010845335	0.06972079741006443	0.09486936282430526	100	1.0
off_diagonal_state	300	mean_followup	median_followup	comparator_MAE_minus_method_MAE	-0.0008904933901541057	0.00011346163211526287	0.0011346163211526288	-0.0034081377711327686	0.0008090836793917803	100	0.19
off_diagonal_state	300	mean_followup	scalar_inner_selected	comparator_MAE_minus_method_MAE	0.037595514195405466	0.0002779008879232612	0.002779008879232612	0.03165454421982247	0.04197400598103291	100	1.0
off_diagonal_state	300	mean_followup	ridge_inner_selected	comparator_MAE_minus_method_MAE	0.2089952732435957	0.0005422889394258466	0.005422889394258466	0.19960833298085276	0.2207991320197392	100	1.0
off_diagonal_state	300	scalar_inner_selected	ridge_inner_selected	comparator_MAE_minus_method_MAE	0.17139975904819027	0.00047504287703655624	0.004750428770365562	0.1628364158665158	0.18142983539055418	100	1.0
transport_shift	72	mean_change	mean_followup	comparator_MAE_minus_method_MAE	0.6678104533477582	0.0023119691765020644	0.023119691765020642	0.6241029631694941	0.7095013630493748	100	1.0
transport_shift	72	mean_followup	median_followup	comparator_MAE_minus_method_MAE	-0.003959893366040124	0.001168430850774006	0.01168430850774006	-0.02659280130191847	0.018232468946426394	100	0.36
transport_shift	72	mean_followup	scalar_inner_selected	comparator_MAE_minus_method_MAE	-0.4427471900292593	0.0029768176516234003	0.029768176516234004	-0.4821171209154889	-0.3998802913526746	100	0.0
transport_shift	72	mean_followup	ridge_inner_selected	comparator_MAE_minus_method_MAE	-0.40877675839877986	0.004414412880764701	0.04414412880764701	-0.49537475410367343	-0.32993921248003905	100	0.0
transport_shift	72	scalar_inner_selected	ridge_inner_selected	comparator_MAE_minus_method_MAE	0.03397043163047949	0.004583444673003564	0.045834446730035644	-0.043774686845631114	0.11167031647475285	100	0.78
transport_shift	300	mean_change	mean_followup	comparator_MAE_minus_method_MAE	0.6732115760923116	0.00139969323469834	0.0139969323469834	0.6491879234678068	0.6986853442970375	100	1.0
transport_shift	300	mean_followup	median_followup	comparator_MAE_minus_method_MAE	-0.0008374167047680059	0.0005709707871122242	0.005709707871122242	-0.012424457196323443	0.010214265651494697	100	0.43
transport_shift	300	mean_followup	scalar_inner_selected	comparator_MAE_minus_method_MAE	-0.4455475523987299	0.0012001030015893117	0.012001030015893118	-0.46742033195086935	-0.4237170983781827	100	0.0
transport_shift	300	mean_followup	ridge_inner_selected	comparator_MAE_minus_method_MAE	-0.4374454063077628	0.0023992836416577416	0.023992836416577415	-0.4841452778616996	-0.3942471795817579	100	0.0
transport_shift	300	scalar_inner_selected	ridge_inner_selected	comparator_MAE_minus_method_MAE	0.008102146090967202	0.0020939791505364532	0.020939791505364534	-0.0312455821818785	0.04465600067215296	100	0.64
