## Supplementary material for "VascFlux-GEO: Comparator selection and auditability in vascular transcriptome module prediction": Analysis code and aggregate results: simulation_summary_metrics.csv

scenario	train_n	method	mc_mean	mc_standard_error	mc_sd	replicate_q025	replicate_q975	monte_carlo_repeats
independent_followup	72	mean_followup	0.8033486348779563	0.0006065044533161946	0.0060650445331619455	0.7917498286069183	0.8175977791204013	100
independent_followup	72	median_followup	0.8061859854432661	0.0006419501406285485	0.006419501406285485	0.7953161179630115	0.8196077069980957	100
independent_followup	72	mean_change	1.1358758214649678	0.0007648375936383773	0.007648375936383772	1.1225350154444866	1.1524225664425685	100
independent_followup	72	persistence	1.1282853907313934	0.0006906590641296865	0.006906590641296865	1.1164062682178855	1.1431334799745763	100
independent_followup	72	scalar_inner_selected	0.8033486348779563	0.0006065044533161946	0.0060650445331619455	0.7917498286069183	0.8175977791204013	100
independent_followup	72	ridge_inner_selected	0.8047717063655192	0.0006906157714150974	0.006906157714150974	0.7919053238538811	0.8191369647430834	100
independent_followup	300	mean_followup	0.7992821894883774	0.0004564038277132268	0.004564038277132268	0.7907420655950448	0.8083368563678106	100
independent_followup	300	median_followup	0.8000402518113218	0.0004680906323454218	0.004680906323454218	0.7909893338047287	0.8089251504094612	100
independent_followup	300	mean_change	1.130046858380025	0.0007029758598678982	0.007029758598678982	1.1161572247874214	1.14319542392336	100
independent_followup	300	persistence	1.1282588470333337	0.0007177430595711684	0.007177430595711683	1.1146860303235329	1.141684122548008	100
independent_followup	300	scalar_inner_selected	0.7992821894883774	0.0004564038277132268	0.004564038277132268	0.7907420655950448	0.8083368563678106	100
independent_followup	300	ridge_inner_selected	0.799931279773325	0.0004757592023136915	0.004757592023136915	0.7912058933293247	0.8095140421576447	100
scalar_persistence	72	mean_followup	1.005174170078061	0.0006630621021383235	0.006630621021383234	0.9932375388205054	1.018028511889416	100
scalar_persistence	72	median_followup	1.0094825314779368	0.0007197326186886217	0.007197326186886217	0.998048194645812	1.0253049805041485	100
scalar_persistence	72	mean_change	0.8292734663532992	0.0005548592734122505	0.005548592734122506	0.8196494709267551	0.840416377877869	100
scalar_persistence	72	persistence	0.823475428065619	0.000446626271115188	0.00446626271115188	0.81579365195587	0.8311478181954496	100
scalar_persistence	72	scalar_inner_selected	0.80498060439163	0.0006712088439821508	0.006712088439821508	0.7944964464975446	0.819773999821048	100
scalar_persistence	72	ridge_inner_selected	0.8438686931938163	0.0010352143605655583	0.010352143605655584	0.8264957207120872	0.8629390383011546	100
scalar_persistence	300	mean_followup	0.9991741454545096	0.0006421047858460097	0.006421047858460097	0.9873859008081664	1.010889707032834	100
scalar_persistence	300	median_followup	1.0002656472815816	0.0006415885373192228	0.006415885373192228	0.9890826934871396	1.013090199272564	100
scalar_persistence	300	mean_change	0.8243391840866363	0.0004995361851839317	0.004995361851839317	0.8146787497439992	0.8337149133034654	100
scalar_persistence	300	persistence	0.822777348972608	0.00048183109217333597	0.00481831092173336	0.8137813127584643	0.8320839568480537	100
scalar_persistence	300	scalar_inner_selected	0.7995873119922196	0.0004593656274798216	0.004593656274798216	0.7901668563172893	0.8084630181552147	100
scalar_persistence	300	ridge_inner_selected	0.8100351978207978	0.0005149025138665853	0.005149025138665853	0.799314462487015	0.8200592663493491	100
off_diagonal_state	72	mean_followup	1.0242232249469088	0.0007360446755474887	0.007360446755474886	1.0099101963040964	1.0394777699650588	100
off_diagonal_state	72	median_followup	1.0284304726723161	0.0008528093958342332	0.008528093958342331	1.013446309203107	1.0468487496973888	100
off_diagonal_state	72	mean_change	1.1054172793591095	0.0008461537791631838	0.008461537791631838	1.088134388821014	1.1210484838176809	100
off_diagonal_state	72	persistence	1.0981567038889744	0.0007264510247218746	0.007264510247218746	1.0809251252626142	1.1107877148527017	100
off_diagonal_state	72	scalar_inner_selected	0.9863630439978506	0.0006967766895657651	0.006967766895657652	0.9745707129396194	0.9999640882210404	100
off_diagonal_state	72	ridge_inner_selected	0.8425062113835287	0.0011062056246434586	0.011062056246434585	0.8229937609883313	0.8684763048158136	100
off_diagonal_state	300	mean_followup	1.018656919913808	0.0006397079346067605	0.006397079346067605	1.0081970468028791	1.0317071294615885	100
off_diagonal_state	300	median_followup	1.019547413303962	0.0006211003856262034	0.006211003856262034	1.0102274806578653	1.0329809312228084	100
off_diagonal_state	300	mean_change	1.1001683357212226	0.0006577791685843913	0.006577791685843913	1.0877420314219512	1.1125036404903184	100
off_diagonal_state	300	persistence	1.0984297338707139	0.0006554764421096024	0.006554764421096024	1.084583863283758	1.1095657586004921	100
off_diagonal_state	300	scalar_inner_selected	0.9810614057184024	0.0005744769486242777	0.005744769486242777	0.9719316979942783	0.9933344782176535	100
off_diagonal_state	300	ridge_inner_selected	0.8096616466702123	0.00048775027798376785	0.0048775027798376785	0.800757623429503	0.8188019404289931	100
transport_shift	72	mean_followup	0.901736204411131	0.002019979073209637	0.02019979073209637	0.8666833592801109	0.9488654335696637	100
transport_shift	72	median_followup	0.9056960977771709	0.0021977755117701748	0.021977755117701746	0.866597813294082	0.9508634923612351	100
transport_shift	72	mean_change	1.5695466577588888	0.0013329824037692079	0.01332982403769208	1.543981257771595	1.5975723320497406	100
transport_shift	72	persistence	1.5659123130507497	0.0012936556028945595	0.012936556028945594	1.541131798194909	1.593015084425334	100
transport_shift	72	scalar_inner_selected	1.3444833944403904	0.002351305888187802	0.023513058881878022	1.3217302973538976	1.3680165599886391	100
transport_shift	72	ridge_inner_selected	1.3105129628099106	0.004117607424862004	0.04117607424862004	1.2297726127181297	1.3835316887081506	100
transport_shift	300	mean_followup	0.8957622638983476	0.0011038536763838041	0.011038536763838041	0.8765862625220494	0.9171984442237754	100
transport_shift	300	median_followup	0.8965996806031152	0.0012112444904198289	0.01211244490419829	0.8736722890254849	0.9205865895569249	100
transport_shift	300	mean_change	1.5689738399906588	0.0011704728591603012	0.011704728591603012	1.549329839065053	1.5952385187348779	100
transport_shift	300	persistence	1.5682904708012535	0.0011666259369923636	0.011666259369923635	1.5492799952539902	1.5945311745744997	100
transport_shift	300	scalar_inner_selected	1.3413098162970778	0.0010068325789597415	0.010068325789597415	1.3226851662602186	1.363572032283456	100
transport_shift	300	ridge_inner_selected	1.33320767020611	0.002428274857870892	0.02428274857870892	1.2894055775747215	1.3838800174088606	100
